# Transcriptome analysis in osteoarthritis primary tissues identifies high-confidence effector genes

**DOI:** 10.1101/2024.12.04.24318411

**Authors:** Georgia Katsoula, Ana Luiza Arruda, Mauro Tutino, Ene Reimann, Peter Kreitmaier, Karan M Shah, Diane Swift, Lorraine Southam, Siim Suutre, Galadriel Luzia Velazquez Silva, Kaspar Tootsi, Aare Märtson, Reedik Mägi, J Mark Wilkinson, Eleftheria Zeggini

## Abstract

Osteoarthritis, a whole-joint degenerative disorder, is a major public health burden that affects nearly 600 million individuals worldwide, but no disease-modifying treatment exists. Molecular profiling of relevant tissues is crucial for understanding the biological mechanisms underlying disease development. Here, we generate a comprehensive map of transcriptional regulation in disease-relevant primary tissues from knee osteoarthritis patients: macroscopically intact (low-grade, N=263) and degenerated (high-grade, N=216) cartilage, synovium (N=278), and fat pad (N=94). Of 9,738 unique expression quantitative trait loci (eQTL)-associated genes, 60.6% have not been reported previously. Using the largest osteoarthritis genome-wide association study (GWAS) to date, we find colocalization evidence with 117 genes, 67 of which had not been identified as effector genes before. We prioritise 38 high-confidence effector genes for osteoarthritis, based on multiple lines of molecular and functional genomics evidence, including *MUSTN1*, which is implicated in cartilage integrity. Our study provides insights into the molecular mechanisms underpinning osteoarthritis and offers much-needed drug repurposing opportunities.
