## Supplemental Table 1 for "Transcriptome analysis in osteoarthritis primary tissues identifies high-confidence effector genes"

### Sheet: Cohort_characterisitcs
Aggregate demogrpahic data of individuals included in the study
Total number of individuals	(N=321)
Age
Mean (SD)	70.5 (8.85)
Median [Min, Max]	72.0 [38.0, 93.0]
Sex
Female	177 (55.1%)
Male	144 (44.9%)
BMI
Mean (SD)	32.0 (5.86)
Median [Min, Max]	31.6 [20.0, 50.5]
Missing	73 (22.7%)
Weight
Mean (SD)	87.9 (17.4)
Median [Min, Max]	87.8 [46.0, 147]
Height
Mean (SD)	1.65 (0.0999)
Median [Min, Max]	1.64 [1.46, 1.92]

### Sheet: Sample_technical_parameters
Aggregate data of technical covariates for samples included in the study
Total number of samples	(N=851)
Total_reads_rseqc
Mean (SD)	88000000 (17000000)
Median [Min, Max]	86900000 [36700000, 156000000]
Q30_rate_fastp
Mean (SD)	0.918 (0.0181)
Median [Min, Max]	0.918 [0.841, 0.958]
GC_content_fastp
Mean (SD)	0.507 (0.0146)
Median [Min, Max]	0.509 [0.451, 0.544]
Adapter_percentage_fastp
Mean (SD)	1.38 (1.48)
Median [Min, Max]	0.621 [0.133, 11.0]
Uniquely_mapped_pct_star
Mean (SD)	92.8 (2.73)
Median [Min, Max]	93.6 [80.0, 96.1]
rRNA
Mean (SD)	0.0000380 (0.0000772)
Median [Min, Max]	0.0000147 [0, 0.000695]
cds_exons_tag_pct
Mean (SD)	66.0 (4.23)
Median [Min, Max]	65.7 [48.0, 77.1]
Assigned_to_features_pct
Mean (SD)	76.7 (6.65)
Median [Min, Max]	77.9 [46.5, 89.2]
RNA_integrity
Mean (SD)	7.74 (0.931)
Median [Min, Max]	7.90 [5.09, 10.0]
Missing	72 (8.5%)
