## Supplemental Table 7 for "Transcriptome analysis in osteoarthritis primary tissues identifies high-confidence effector genes"

### Sheet: info
Table S7: Summary statistics of disease grade-specific and discordant eQTLs from meta-analysis across cartilage grades using MashR.
Column name	Definition
Variant_id	Variant id
LFSR_low_grade	Local false sign rates (LFSR), a measure of significance, for high-grade cartilage tissue
LFSR_high_grade	LFSR for low-grade cartilage tissue
PosteriorMean_low_grade	Estimate of the posterior mean for high-grade cartilage tissue
PosteriorMean_high_grade	Estimate of the posterior mean for low-grade cartilage tissue
PosteriorSD_low_grade	Standard deviations of the posterior mean estimate for high-grade cartilage tissue
PosteriorSD_high_grade	Standard deviations of the posterior mean estimate for low-grade cartilage tissue
gene	Ensembl Gene ID of the eGene
GENENAME	HGNC Gene Symbol of the eGene
ENTREZID	Unique gene identifier from the NCBI Entrez Gene database
SNP_POS	Genomic position of the SNP (Single Nucleotide Polymorphism)
rsid	Reference SNP ID from dbSNP
variant_id_genename	A concatenation of Variant_id and GENENAME
grade_specific (for grade_unique_eqtls sheet)	Disease cartilage grade for which the eQTL is specific to

### Sheet: grade_unique_eqtls
variant_id	LFSR_low_grade_cartilage	LFSR_high_grade_cartilage	PosteriorMean_low_grade_cartilage	PosteriorMean_high_grade_cartilage	PosteriorSD_low_grade_cartilage	PosteriorSD_high_grade_cartilage	gene	GENENAME	SNP_POS	rsid	variant_id_genename	grade_specific
ENSG00000004777_19_35769209_T_C	0.012478	0.143526	-0.108544	-0.0485769	0.0393983	0.0354875	ENSG00000004777	ARHGAP33	19_35769209_T_C	rs231214	ARHGAP33_rs231214	low_grade_cartilage
ENSG00000007908_1_169993671_A_AG	0.349613	0.0361878	-0.0283557	-0.195411	0.063728	0.0821975	ENSG00000007908	SELE	1_169993671_A_AG		SELE_1_169993671_A_AG	high_grade_cartilage
ENSG00000008710_16_2150881_A_G	6.90933e-05	0.466103	-0.276262	0.0106383	0.0545622	0.0707853	ENSG00000008710	PKD1	16_2150881_A_G	rs36233	PKD1_rs36233	low_grade_cartilage
ENSG00000008988_8_56298123_A_C	0.00109383	0.333755	0.132323	0.0292613	0.0348103	0.0466731	ENSG00000008988	RPS20	8_56298123_A_C	rs4077819	RPS20_rs4077819	low_grade_cartilage
ENSG00000010219_12_4597175_A_G	0.00017865	0.198236	0.116001	0.0449441	0.0272034	0.0386868	ENSG00000010219	DYRK4	12_4597175_A_G	rs4766260	DYRK4_rs4766260	low_grade_cartilage
ENSG00000015520_7_44564418_T_G	0.0101157	0.127801	-0.111332	-0.0471931	0.0398431	0.0327107	ENSG00000015520	NPC1L1	7_44564418_T_G	rs217384	NPC1L1_rs217384	low_grade_cartilage
ENSG00000046889_8_68147536_C_T	0.0213191	0.308157	-0.179644	-0.0441404	0.069193	0.073774	ENSG00000046889	PREX2	8_68147536_C_T	rs4236958	PREX2_rs4236958	low_grade_cartilage
ENSG00000051009_11_6195892_C_A	0.228258	0.00754812	0.0238004	0.124602	0.0310595	0.0395794	ENSG00000051009	FHIP1B	11_6195892_C_A	rs869900	FHIP1B_rs869900	high_grade_cartilage
ENSG00000067334_1_93752248_T_C	0.00101545	0.529683	0.123902	-0.00596178	0.0314636	0.0387009	ENSG00000067334	DNTTIP2	1_93752248_T_C	rs4350209	DNTTIP2_rs4350209	low_grade_cartilage
ENSG00000073417_15_84664830_G_A	0.00256875	0.119733	0.184943	0.0784254	0.0538835	0.0591508	ENSG00000073417	PDE8A	15_84664830_G_A	rs113039459	PDE8A_rs113039459	low_grade_cartilage
ENSG00000075035_12_108131133_G_A	6.07513e-08	0.112664	0.32734	0.0531576	0.0492966	0.0367852	ENSG00000075035	WSCD2	12_108131133_G_A	rs11615612	WSCD2_rs11615612	low_grade_cartilage
ENSG00000076650_19_33049781_C_A	0.0036835	0.361432	0.2131	0.0196191	0.0601511	0.040385	ENSG00000076650	GPATCH1	19_33049781_C_A	rs34621377	GPATCH1_rs34621377	low_grade_cartilage
ENSG00000082212_18_51111519_T_C	0.166203	0.00573181	-0.0351725	0.11949	0.0355542	0.0354041	ENSG00000082212	ME2	18_51111519_T_C	rs12967916	ME2_rs12967916	high_grade_cartilage
ENSG00000083817_19_57173426_G_A	0.031443	0.328465	0.143116	0.0267785	0.0611997	0.041683	ENSG00000083817	ZNF416	19_57173426_G_A	rs68172747	ZNF416_rs68172747	low_grade_cartilage
ENSG00000084090_2_96238703_T_TA	0.0202297	0.395203	0.110045	0.01955	0.0424673	0.0348467	ENSG00000084090	STARD7	2_96238703_T_TA	rs60854359	STARD7_rs60854359	low_grade_cartilage
ENSG00000092094_14_20449954_A_G	0.0111814	0.211286	0.13719	0.0457526	0.0480644	0.0459739	ENSG00000092094	OSGEP	14_20449954_A_G	rs8015086	OSGEP_rs8015086	low_grade_cartilage
ENSG00000092847_1_36088072_A_G	0.033257	0.270633	-0.109688	-0.0382864	0.0470254	0.0446189	ENSG00000092847	AGO1	1_36088072_A_G	rs399393	AGO1_rs399393	low_grade_cartilage
ENSG00000099284_10_70094826_C_G	0.0110775	0.11846	-0.161832	-0.0711109	0.0570329	0.0520092	ENSG00000099284	MACROH2A2	10_70094826_C_G	rs7902773	MACROH2A2_rs7902773	low_grade_cartilage
ENSG00000100028_22_24923458_T_G	0.00425622	0.160685	-0.142433	-0.0381841	0.0444267	0.0313622	ENSG00000100028	SNRPD3	22_24923458_T_G	rs9624665	SNRPD3_rs9624665	low_grade_cartilage
ENSG00000100221_22_38625321_T_G	4.82868e-06	0.345335	-0.209129	-0.0270974	0.0400894	0.0561138	ENSG00000100221	JOSD1	22_38625321_T_G	rs4821799	JOSD1_rs4821799	low_grade_cartilage
ENSG00000100379_22_36896539_C_T	0.16123	0.0474136	-0.0487312	-0.121507	0.0431704	0.0584296	ENSG00000100379	KCTD17	22_36896539_C_T	rs11705296	KCTD17_rs11705296	high_grade_cartilage
ENSG00000100401_22_41096649_G_A	0.117884	0.0337447	0.0349226	0.106045	0.0265886	0.0486033	ENSG00000100401	RANGAP1	22_41096649_G_A	rs9607772	RANGAP1_rs9607772	high_grade_cartilage
ENSG00000100979_20_45909788_T_C	0.256447	0.0488995	-0.0385708	-0.213949	0.0514991	0.0975204	ENSG00000100979	PLTP	20_45909788_T_C	rs378114	PLTP_rs378114	high_grade_cartilage
ENSG00000102910_16_48360401_A_AT	0.000986613	0.273786	-0.116199	-0.0223327	0.0309424	0.0225579	ENSG00000102910	LONP2	16_48360401_A_AT	rs34852150	LONP2_rs34852150	low_grade_cartilage
ENSG00000103194_16_84775294_G_A	0.00606046	0.120665	-0.121182	-0.0549383	0.0393708	0.0378757	ENSG00000103194	USP10	16_84775294_G_A	rs774299	USP10_rs774299	low_grade_cartilage
ENSG00000103249_16_1460537_A_G	0.000813175	0.203151	-0.133154	-0.0458324	0.0345703	0.0436305	ENSG00000103249	CLCN7	16_1460537_A_G	rs35280276	CLCN7_rs35280276	low_grade_cartilage
ENSG00000103479_16_53450068_C_A	4.65087e-07	0.109771	-0.129064	-0.0403635	0.0234393	0.0265815	ENSG00000103479	RBL2	16_53450068_C_A	rs16952252	RBL2_rs16952252	low_grade_cartilage
ENSG00000105248_19_4251434_C_A	2.96708e-09	0.333794	0.255346	0.020461	0.0371237	0.0359014	ENSG00000105248	YJU2	19_4251434_C_A	rs4807551	YJU2_rs4807551	low_grade_cartilage
ENSG00000105556_19_603513_C_T	0.0289264	0.40082	-0.114218	0.0285498	0.0459632	0.0573928	ENSG00000105556	MIER2	19_603513_C_T	rs4919815	MIER2_rs4919815	low_grade_cartilage
ENSG00000106211_7_76436949_C_T	0.122731	0.00355812	0.0364103	0.133705	0.0310585	0.038931	ENSG00000106211	HSPB1	7_76436949_C_T	rs1541454	HSPB1_rs1541454	high_grade_cartilage
ENSG00000106546_7_17478140_C_A	0.0053719	0.179979	0.158097	0.0528043	0.0500889	0.0494402	ENSG00000106546	AHR	7_17478140_C_A	rs1448661	AHR_rs1448661	low_grade_cartilage
ENSG00000108528_17_4997334_A_G	0.0123895	0.454428	-0.132161	0.0130731	0.0448651	0.0389593	ENSG00000108528	SLC25A11	17_4997334_A_G	rs1004379	SLC25A11_rs1004379	low_grade_cartilage
ENSG00000108963_17_2045932_C_T	0.000210923	0.105701	0.147863	0.0659379	0.0350951	0.0452525	ENSG00000108963	DPH1	17_2045932_C_T	rs62066913	DPH1_rs62066913	low_grade_cartilage
ENSG00000109775_4_185428909_C_T	0.30915	0.0107457	0.0177171	0.10585	0.0332583	0.0369105	ENSG00000109775	UFSP2	4_185428909_C_T	rs12500107	UFSP2_rs12500107	high_grade_cartilage
ENSG00000110713_11_2919262_T_C	0.298246	0.0409846	0.0271562	0.175589	0.0450763	0.0769347	ENSG00000110713	NUP98	11_2919262_T_C	rs450244	NUP98_rs450244	high_grade_cartilage
ENSG00000113319_5_80973193_G_A	1.24345e-14	0.148706	-0.571201	-0.200289	0.0681359	0.125327	ENSG00000113319	RASGRF2	5_80973193_G_A	rs72769219	RASGRF2_rs72769219	low_grade_cartilage
ENSG00000113522_5_132283250_G_A	0.179629	0.0271561	-0.0504681	-0.15933	0.0510346	0.0656108	ENSG00000113522	RAD50	5_132283250_G_A	rs6877599	RAD50_rs6877599	high_grade_cartilage
ENSG00000114062_15_25203859_C_G	0.143587	0.042704	0.0456426	0.144189	0.038297	0.0677261	ENSG00000114062	UBE3A	15_25203859_C_G	rs2714747	UBE3A_rs2714747	high_grade_cartilage
ENSG00000115107_2_119258885_G_A	0.000150042	0.240837	0.159196	0.0315122	0.0365159	0.0365862	ENSG00000115107	STEAP3	2_119258885_G_A	rs838070	STEAP3_rs838070	low_grade_cartilage
ENSG00000118655_1_113339209_GTGTGTA_G	0.0245638	0.109104	-0.172375	-0.0828004	0.0704778	0.0571278	ENSG00000118655	DCLRE1B	1_113339209_GTGTGTA_G	rs756334343	DCLRE1B_rs756334343	low_grade_cartilage
ENSG00000123268_12_50823401_G_C	0.00659049	0.193763	-0.105428	-0.0473475	0.0338213	0.0406774	ENSG00000123268	ATF1	12_50823401_G_C	rs67934435	ATF1_rs67934435	low_grade_cartilage
ENSG00000123685_1_212704434_G_A	0.00736454	0.277906	0.15846	0.0465019	0.0509677	0.0692255	ENSG00000123685	BATF3	1_212704434_G_A	rs9308424	BATF3_rs9308424	low_grade_cartilage
ENSG00000124126_20_48843239_G_A	0.00200745	0.31042	-0.219902	-0.0303255	0.0593361	0.0496022	ENSG00000124126	PREX1	20_48843239_G_A	rs6095326	PREX1_rs6095326	low_grade_cartilage
ENSG00000124216_20_49616836_C_A	0.281426	0.0163734	-0.02202	-0.277934	0.0361942	0.0843755	ENSG00000124216	SNAI1	20_49616836_C_A	rs437276	SNAI1_rs437276	high_grade_cartilage
ENSG00000125384_14_52316423_C_T	0.000556945	0.111622	-0.28068	-0.0764118	0.0701633	0.0558222	ENSG00000125384	PTGER2	14_52316423_C_T	rs12431401	PTGER2_rs12431401	low_grade_cartilage
ENSG00000125952_14_65130791_G_A	0.00689924	0.323817	0.10902	0.0293617	0.0352615	0.0394696	ENSG00000125952	MAX	14_65130791_G_A	rs2898863	MAX_rs2898863	low_grade_cartilage
ENSG00000126107_1_45457305_CAT_C	0.0162083	0.5033	-0.127207	-0.00742189	0.0456907	0.0258136	ENSG00000126107	HECTD3	1_45457305_CAT_C	rs72387598	HECTD3_rs72387598	low_grade_cartilage
ENSG00000129654_17_75202900_C_T	0.0251175	0.242765	0.308056	-0.0804718	0.10567	0.0855853	ENSG00000129654	FOXJ1	17_75202900_C_T	rs139851790	FOXJ1_rs139851790	low_grade_cartilage
ENSG00000129749_11_3642926_A_T	0.0254145	0.131094	-0.175626	0.0730081	0.0637613	0.0557569	ENSG00000129749	CHRNA10	11_3642926_A_T	rs12291329	CHRNA10_rs12291329	low_grade_cartilage
ENSG00000130035_12_4850827_C_A	0.000870449	0.147148	-0.227669	-0.0571732	0.0595816	0.0490474	ENSG00000130035	GALNT8	12_4850827_C_A	rs3168377	GALNT8_rs3168377	low_grade_cartilage
ENSG00000130638_22_45102024_T_C	0.101259	0.032806	-0.0419933	-0.101844	0.0296151	0.0468095	ENSG00000130638	ATXN10	22_45102024_T_C	rs7284581	ATXN10_rs7284581	high_grade_cartilage
ENSG00000132563_5_138462617_G_A	2.99661e-05	0.106373	0.176761	0.0636655	0.0380897	0.0465757	ENSG00000132563	REEP2	5_138462617_G_A	rs7735367	REEP2_rs7735367	low_grade_cartilage
ENSG00000134248_1_110387014_A_G	0.00321992	0.107806	-0.105913	-0.0504886	0.0326106	0.0317604	ENSG00000134248	LAMTOR5	1_110387014_A_G	rs11102096	LAMTOR5_rs11102096	low_grade_cartilage
ENSG00000134444_18_62026701_T_C	0.00329097	0.422421	-0.103175	-0.0162859	0.0305073	0.0267304	ENSG00000134444	RELCH	18_62026701_T_C	rs62096619	RELCH_rs62096619	low_grade_cartilage
ENSG00000134851_4_56297249_C_T	0.343779	0.024627	-0.0229461	-0.257261	0.0516863	0.0906037	ENSG00000134851	TMEM165	4_56297249_C_T	rs111465388	TMEM165_rs111465388	high_grade_cartilage
ENSG00000135643_12_70170085_A_G	0.0189545	0.146014	0.185025	0.080815	0.0708105	0.0660859	ENSG00000135643	KCNMB4	12_70170085_A_G	rs7315956	KCNMB4_rs7315956	low_grade_cartilage
ENSG00000135776_1_229396198_T_A	0.0140549	0.576833	0.11954	-0.00278105	0.0413536	0.0284671	ENSG00000135776	ABCB10	1_229396198_T_A	rs4990515	ABCB10_rs4990515	low_grade_cartilage
ENSG00000136159_13_48148735_T_C	0.00161981	0.276203	-0.162254	-0.0270846	0.044209	0.0357075	ENSG00000136159	NUDT15	13_48148735_T_C	rs1172549	NUDT15_rs1172549	low_grade_cartilage
ENSG00000136709_2_127665171_A_G	0.0331804	0.31231	0.103638	0.0287627	0.0448984	0.0364907	ENSG00000136709	WDR33	2_127665171_A_G	rs10185637	WDR33_rs10185637	low_grade_cartilage
ENSG00000137804_15_41327079_A_T	0.341372	0.0444439	0.0215193	0.205222	0.0446526	0.0883563	ENSG00000137804	NUSAP1	15_41327079_A_T	rs202077069	NUSAP1_rs202077069	high_grade_cartilage
ENSG00000138767_4_77712977_A_C	0.13234	0.0214935	0.040483	0.117032	0.0339802	0.0470944	ENSG00000138767	CNOT6L	4_77712977_A_C	rs1039403	CNOT6L_rs1039403	high_grade_cartilage
ENSG00000139197_12_7206050_G_A	0.202334	0.0192686	0.027866	-0.13599	0.0314676	0.0483459	ENSG00000139197	PEX5	12_7206050_G_A	rs10161405	PEX5_rs10161405	high_grade_cartilage
ENSG00000142733_1_27736828_G_A	0.0180195	0.227929	-0.357412	-0.107908	0.128751	0.10049	ENSG00000142733	MAP3K6	1_27736828_G_A		MAP3K6_1_27736828_G_A	low_grade_cartilage
ENSG00000143376_1_151686595_A_G	7.02141e-06	0.1905	0.154696	0.0368012	0.0305438	0.0354657	ENSG00000143376	SNX27	1_151686595_A_G	rs17641780	SNX27_rs17641780	low_grade_cartilage
ENSG00000144893_3_151068911_T_C	0.0222306	0.139973	0.190429	0.0923139	0.074212	0.0733162	ENSG00000144893	MED12L	3_151068911_T_C	rs112683471	MED12L_rs112683471	low_grade_cartilage
ENSG00000145220_4_4307827_G_C	1.24269e-08	0.428171	-0.199105	-0.00873191	0.0315181	0.0312871	ENSG00000145220	LYAR	4_4307827_G_C	rs11722276	LYAR_rs11722276	low_grade_cartilage
ENSG00000145335_4_89714455_C_T	6.75143e-09	0.151032	-0.397673	-0.101884	0.0588201	0.0789677	ENSG00000145335	SNCA	4_89714455_C_T	rs356209	SNCA_rs356209	low_grade_cartilage
ENSG00000145675_5_68533669_A_G	4.35568e-11	0.314901	0.34977	0.0264602	0.0442023	0.0323865	ENSG00000145675	PIK3R1	5_68533669_A_G	rs1363857	PIK3R1_rs1363857	low_grade_cartilage
ENSG00000145824_5_135628740_T_TA	0.00393048	0.166457	0.352787	0.135451	0.100833	0.109499	ENSG00000145824	CXCL14	5_135628740_T_TA	rs35039539	CXCL14_rs35039539	low_grade_cartilage
ENSG00000145868_5_147800637_A_T	0.221007	0.0334195	0.0253858	0.139456	0.0300037	0.0586283	ENSG00000145868	FBXO38	5_147800637_A_T	rs1560678	FBXO38_rs1560678	high_grade_cartilage
ENSG00000145949_6_2680498_C_T	0.000135801	0.609512	0.48932	-0.0281353	0.106262	0.0595268	ENSG00000145949	MYLK4	6_2680498_C_T	rs2038760	MYLK4_rs2038760	low_grade_cartilage
ENSG00000148300_9_133498236_GGAGGGGCTAGT_G	0.00265373	0.440951	-0.108403	-0.0151538	0.0309739	0.0286307	ENSG00000148300	REXO4	9_133498236_GGAGGGGCTAGT_G	rs6151204	REXO4_rs6151204	low_grade_cartilage
ENSG00000148634_10_69052250_C_T	0.0186661	0.194504	-0.120296	-0.0453602	0.0463352	0.0408164	ENSG00000148634	HERC4	10_69052250_C_T	rs56087708	HERC4_rs56087708	low_grade_cartilage
ENSG00000152413_5_78766059_G_A	0.110452	0.0366577	0.0599761	0.136094	0.0437654	0.0618273	ENSG00000152413	HOMER1	5_78766059_G_A	rs62377497	HOMER1_rs62377497	high_grade_cartilage
ENSG00000152492_3_191330733_C_A	1.3657e-06	0.401423	0.213814	0.010719	0.0381901	0.0288536	ENSG00000152492	CCDC50	3_191330733_C_A	rs980320	CCDC50_rs980320	low_grade_cartilage
ENSG00000152784_4_80206511_T_A	0.000405348	0.154344	0.273654	0.0617745	0.0651455	0.0532637	ENSG00000152784	PRDM8	4_80206511_T_A	rs12711160	PRDM8_rs12711160	low_grade_cartilage
ENSG00000153250_2_160414700_G_C	0.000100851	0.119212	0.317936	0.0986353	0.0702829	0.0728232	ENSG00000153250	RBMS1	2_160414700_G_C	rs62177350	RBMS1_rs62177350	low_grade_cartilage
ENSG00000153896_19_35666265_G_A	0.51357	0.0289131	0.000214284	0.114473	0.0391363	0.0466159	ENSG00000153896	ZNF599	19_35666265_G_A	rs10422762	ZNF599_rs10422762	high_grade_cartilage
ENSG00000154736_21_27567214_C_T	0.0178382	0.164147	-0.140596	-0.0546286	0.0538017	0.0462806	ENSG00000154736	ADAMTS5	21_27567214_C_T	rs2831005	ADAMTS5_rs2831005	low_grade_cartilage
ENSG00000155363_1_112654274_G_A	0.0286347	0.430852	0.11381	0.0169637	0.0470142	0.0412141	ENSG00000155363	MOV10	1_112654274_G_A	rs3790598	MOV10_rs3790598	low_grade_cartilage
ENSG00000160208_21_43709819_A_G	9.44151e-05	0.125156	-0.108091	-0.0379694	0.0261047	0.0247309	ENSG00000160208	RRP1B	21_43709819_A_G	rs6518315	RRP1B_rs6518315	low_grade_cartilage
ENSG00000161551_19_51875295_A_G	0.00138454	0.114293	-0.19845	-0.0494007	0.0546	0.0370363	ENSG00000161551	ZNF577	19_51875295_A_G	rs10423027	ZNF577_rs10423027	low_grade_cartilage
ENSG00000162430_1_25668547_T_TTTTC	0.00398142	0.378648	0.119746	0.0207446	0.0358929	0.0347336	ENSG00000162430	SELENON	1_25668547_T_TTTTC	rs762468115	SELENON_rs762468115	low_grade_cartilage
ENSG00000163735_4_74205258_C_T	0.437052	0.0446983	-0.0101881	0.185451	0.0446176	0.0777301	ENSG00000163735	CXCL5	4_74205258_C_T	rs17230459	CXCL5_rs17230459	high_grade_cartilage
ENSG00000163795_2_27434814_C_T	0.185989	0.00448907	0.0435598	0.190747	0.0480685	0.0564323	ENSG00000163795	ZNF513	2_27434814_C_T	rs77005271	ZNF513_rs77005271	high_grade_cartilage
ENSG00000164040_4_128393636_C_T	0.00248741	0.161402	0.140495	0.0543182	0.0405056	0.0457615	ENSG00000164040	PGRMC2	4_128393636_C_T	rs10022598	PGRMC2_rs10022598	low_grade_cartilage
ENSG00000164414_6_87567255_A_AAAAC	6.84364e-05	0.185766	0.190285	0.0392284	0.0417437	0.0391627	ENSG00000164414	SLC35A1	6_87567255_A_AAAAC	rs112647181	SLC35A1_rs112647181	low_grade_cartilage
ENSG00000164414_6_87567255_A_AAAAC	6.84364e-05	0.185766	0.190285	0.0392284	0.0417437	0.0391627	ENSG00000164414	SLC35A1	6_87567255_A_AAAAC	rs59804373	SLC35A1_rs59804373	low_grade_cartilage
ENSG00000164684_8_80910284_T_C	0.0454208	0.469744	-0.10709	-0.0122194	0.0494827	0.0318283	ENSG00000164684	ZNF704	8_80910284_T_C	rs7834840	ZNF704_rs7834840	low_grade_cartilage
ENSG00000164823_8_89693457_T_C	0.174949	0.0011688	0.0349598	0.194934	0.0373193	0.0487062	ENSG00000164823	OSGIN2	8_89693457_T_C	rs11535368	OSGIN2_rs11535368	high_grade_cartilage
ENSG00000165501_14_49555882_C_T	1.51584e-07	0.132414	-0.246041	-0.0550319	0.0416597	0.0451733	ENSG00000165501	LRR1	14_49555882_C_T	rs4900929	LRR1_rs4900929	low_grade_cartilage
ENSG00000166197_10_102135358_CTA_C	5.41904e-07	0.259095	-0.284627	-0.0548898	0.0490003	0.07035	ENSG00000166197	NOLC1	10_102135358_CTA_C	rs77613239	NOLC1_rs77613239	low_grade_cartilage
ENSG00000166509_16_78006630_C_T	0.000847848	0.217877	0.168321	0.048081	0.0439654	0.0535579	ENSG00000166509	CLEC3A	16_78006630_C_T	rs12444090	CLEC3A_rs12444090	low_grade_cartilage
ENSG00000167193_17_1412216_C_A	0.00583135	0.139597	-0.100905	-0.050087	0.0324262	0.0351483	ENSG00000167193	CRK	17_1412216_C_A	rs6502600	CRK_rs6502600	low_grade_cartilage
ENSG00000167395_16_30994246_T_C	0.00269831	0.188351	0.126388	0.0402962	0.0373389	0.0352177	ENSG00000167395	ZNF646	16_30994246_T_C	rs34454770	ZNF646_rs34454770	low_grade_cartilage
ENSG00000168010_11_72811836_A_G	0.0199269	0.204527	-0.130916	-0.0477911	0.050781	0.0461249	ENSG00000168010	ATG16L2	11_72811836_A_G	rs35752694	ATG16L2_rs35752694	low_grade_cartilage
ENSG00000168234_18_24053032_G_A	0.251329	0.0260222	-0.0415307	-0.148531	0.0578639	0.059666	ENSG00000168234	TTC39C	18_24053032_G_A	rs12963087	TTC39C_rs12963087	high_grade_cartilage
ENSG00000168286_16_68502961_C_T	0.00363231	0.130927	-0.158562	-0.0647314	0.0479062	0.0501811	ENSG00000168286	THAP11	16_68502961_C_T	rs35089644	THAP11_rs35089644	low_grade_cartilage
ENSG00000168502_18_8930091_A_C	0.00304671	0.106583	-0.139351	-0.0646372	0.0412058	0.043791	ENSG00000168502	MTCL1	18_8930091_A_C	rs7505294	MTCL1_rs7505294	low_grade_cartilage
ENSG00000169193_7_23754564_A_G	0.0107012	0.138358	0.111804	0.0444632	0.0404934	0.0319585	ENSG00000169193	CCDC126	7_23754564_A_G	rs4722267	CCDC126_rs4722267	low_grade_cartilage
ENSG00000169330_15_79454922_T_TAAAAG	0.0406873	0.241297	0.10619	0.0383055	0.0484884	0.038735	ENSG00000169330	MINAR1	15_79454922_T_TAAAAG	rs5813972	MINAR1_rs5813972	low_grade_cartilage
ENSG00000169592_16_30130700_G_C	0.00262398	0.570271	0.103365	-0.00597133	0.0277109	0.0201254	ENSG00000169592	INO80E	16_30130700_G_C	rs57149692	INO80E_rs57149692	low_grade_cartilage
ENSG00000170248_3_33866343_T_TCTCC	2.49209e-08	0.368718	0.159161	0.0183029	0.025974	0.0402935	ENSG00000170248	PDCD6IP	3_33866343_T_TCTCC	rs5847794	PDCD6IP_rs5847794	low_grade_cartilage
ENSG00000170275_3_33143535_G_GGAACTA	2.78322e-05	0.112459	-0.129629	-0.0567786	0.027687	0.0380309	ENSG00000170275	CRTAP	3_33143535_G_GGAACTA	rs5847775	CRTAP_rs5847775	low_grade_cartilage
ENSG00000170779_14_105531302_C_T	0.01158	0.366503	0.250899	-0.0305904	0.0758118	0.0692362	ENSG00000170779	CDCA4	14_105531302_C_T	rs75064486	CDCA4_rs75064486	low_grade_cartilage
ENSG00000170854_3_97918792_C_T	1.29563e-13	0.14401	-0.188516	-0.0391347	0.0236559	0.0341607	ENSG00000170854	RIOX2	3_97918792_C_T	rs9853869	RIOX2_rs9853869	low_grade_cartilage
ENSG00000171105_19_7238344_G_T	0.0251726	0.527091	-0.143961	-0.00414801	0.057022	0.0418183	ENSG00000171105	INSR	19_7238344_G_T	rs77526367	INSR_rs77526367	low_grade_cartilage
ENSG00000171311_10_97443591_C_T	0.0220392	0.145558	0.104307	0.0513236	0.0413569	0.0376759	ENSG00000171311	EXOSC1	10_97443591_C_T	rs11189223	EXOSC1_rs11189223	low_grade_cartilage
ENSG00000171421_5_1816845_G_A	0.00771512	0.369296	0.105521	0.0213222	0.0349016	0.0311132	ENSG00000171421	MRPL36	5_1816845_G_A	rs113267847	MRPL36_rs113267847	low_grade_cartilage
ENSG00000171903_19_15941423_C_T	5.55865e-22	0.271876	0.792047	0.195614	0.0821814	0.146151	ENSG00000171903	CYP4F11	19_15941423_C_T	rs56028435	CYP4F11_rs56028435	low_grade_cartilage
ENSG00000172830_11_67628163_C_T	0.0243418	0.404957	-0.260917	-0.028987	0.0971574	0.0696388	ENSG00000172830	SSH3	11_67628163_C_T		SSH3_11_67628163_C_T	low_grade_cartilage
ENSG00000173193_3_122852198_G_C	0.000978922	0.112251	-0.100697	-0.0497357	0.0276081	0.0309225	ENSG00000173193	PARP14	3_122852198_G_C	rs4678219	PARP14_rs4678219	low_grade_cartilage
ENSG00000173852_7_34441980_T_C	0.000839505	0.477797	-0.151559	-0.00854882	0.0385489	0.0409529	ENSG00000173852	DPY19L1	7_34441980_T_C	rs9986800	DPY19L1_rs9986800	low_grade_cartilage
ENSG00000174485_15_65428873_C_T	0.485506	0.0402176	0.00287494	0.111939	0.0286571	0.049165	ENSG00000174485	DENND4A	15_65428873_C_T	rs28626665	DENND4A_rs28626665	high_grade_cartilage
ENSG00000174796_4_74562473_TTA_T	0.000976565	0.181749	-0.280946	0.0570931	0.0622854	0.0531182	ENSG00000174796	THAP6	4_74562473_TTA_T		THAP6_4_74562473_TTA_T	low_grade_cartilage
ENSG00000175170_20_25849705_A_G	0.101789	0.000351301	0.106881	0.368266	0.085055	0.0808595	ENSG00000175170	FAM182B	20_25849705_A_G	rs6115326	FAM182B_rs6115326	high_grade_cartilage
ENSG00000176194_18_12247785_GTTA_G	0.0248981	0.169629	0.196724	0.0855526	0.0785742	0.0765991	ENSG00000176194	CIDEA	18_12247785_GTTA_G	rs34595907	CIDEA_rs34595907	low_grade_cartilage
ENSG00000176720_2_241566654_T_C	0.01323	0.26502	-0.100871	-0.0414334	0.0353945	0.049093	ENSG00000176720	BOK	2_241566654_T_C	rs62191734	BOK_rs62191734	low_grade_cartilage
ENSG00000178163_4_10497720_T_C	0.00211059	0.154753	0.108906	0.0478847	0.0313683	0.0355647	ENSG00000178163	ZNF518B	4_10497720_T_C	rs12504795	ZNF518B_rs12504795	low_grade_cartilage
ENSG00000179431_11_35570702_T_A	0.146605	0.00113559	0.0536761	0.283723	0.0510263	0.0678649	ENSG00000179431	FJX1	11_35570702_T_A	rs11033188	FJX1_rs11033188	high_grade_cartilage
ENSG00000180425_11_114397609_A_T	0.000772631	0.190506	-0.401433	-0.105602	0.0966057	0.0870499	ENSG00000180425	C11orf71	11_114397609_A_T	rs11214980	C11orf71_rs11214980	low_grade_cartilage
ENSG00000184752_12_95003776_T_C	0.276556	0	-0.0190776	-0.309546	0.0321532	0.0247653	ENSG00000184752	NDUFA12	12_95003776_T_C	rs835044	NDUFA12_rs835044	high_grade_cartilage
ENSG00000185070_14_85332899_G_A	2.95557e-06	0.209021	-0.287641	-0.0426392	0.0504584	0.0438879	ENSG00000185070	FLRT2	14_85332899_G_A	rs17201937	FLRT2_rs17201937	low_grade_cartilage
ENSG00000185989_13_113953640_T_C	0.0274639	0.633867	0.101165	-0.000743444	0.0401338	0.0246078	ENSG00000185989	RASA3	13_113953640_T_C		RASA3_13_113953640_T_C	low_grade_cartilage
ENSG00000187775_17_78550008_A_T	0.105058	0.0243454	0.113975	0.349854	0.0860657	0.130881	ENSG00000187775	DNAH17	17_78550008_A_T	rs73999121	DNAH17_rs73999121	high_grade_cartilage
ENSG00000196227_20_60764289_A_G	0.298857	0.0233142	0.0172242	-0.104345	0.0291271	0.0402333	ENSG00000196227	FAM217B	20_60764289_A_G	rs74381482	FAM217B_rs74381482	high_grade_cartilage
ENSG00000196235_19_39477240_G_A	0.00165676	0.241877	-0.114147	-0.0309105	0.0322759	0.0298783	ENSG00000196235	SUPT5H	19_39477240_G_A	rs61480418	SUPT5H_rs61480418	low_grade_cartilage
ENSG00000196284_6_44652025_AG_A	0.0395528	0.176434	-0.134688	-0.0548225	0.0613332	0.047274	ENSG00000196284	SUPT3H	6_44652025_AG_A	rs35682883	SUPT3H_rs35682883	low_grade_cartilage
ENSG00000197183_20_32317768_G_A	0.00274134	0.152005	-0.114361	-0.0351963	0.0352852	0.0258194	ENSG00000197183	NOL4L	20_32317768_G_A	rs6141671	NOL4L_rs6141671	low_grade_cartilage
ENSG00000198417_16_57264614_G_A	0.213268	0.0108852	0.0440742	0.222999	0.0536061	0.0734123	ENSG00000198417	MT1F	16_57264614_G_A	rs113885775	MT1F_rs113885775	high_grade_cartilage
ENSG00000198793_1_11220994_GT_G	0.000329348	0.296622	0.111787	0.0277546	0.0274177	0.0310277	ENSG00000198793	MTOR	1_11220994_GT_G	rs397979218	MTOR_rs397979218	low_grade_cartilage
ENSG00000203722_6_149923125_C_A	0.000270206	0.234281	0.33654	0.0932215	0.0759314	0.0999524	ENSG00000203722	RAET1G	6_149923125_C_A	rs9397451	RAET1G_rs9397451	low_grade_cartilage
ENSG00000205517_19_11419282_C_T	0.00025148	0.204326	0.248536	-0.041663	0.0515308	0.043547	ENSG00000205517	RGL3	19_11419282_C_T	rs1549168	RGL3_rs1549168	low_grade_cartilage
ENSG00000206344_6_31487382_A_G	0.00863923	0.335586	0.191908	0.0300196	0.0631214	0.0556795	ENSG00000206344	HCG27	6_31487382_A_G	rs9267230	HCG27_rs9267230	low_grade_cartilage
ENSG00000214447_17_45300846_T_TA	0.0179985	0.333753	-0.304964	0.0548758	0.0978931	0.0895918	ENSG00000214447	FAM187A	17_45300846_T_TA	rs144161003	FAM187A_rs144161003	low_grade_cartilage
ENSG00000214736_6_41945515_CA_C	0.00464143	0.200356	0.104413	0.0435269	0.0324177	0.0375244	ENSG00000214736	TOMM6	6_41945515_CA_C	rs79628448	TOMM6_rs79628448	low_grade_cartilage
ENSG00000226979_6_31587353_A_G	0.00126627	0.244553	0.134839	0.0396952	0.036247	0.0442255	ENSG00000226979	LTA	6_31587353_A_G	rs2256965	LTA_rs2256965	low_grade_cartilage
ENSG00000230838_2_215761071_C_T	0.192409	0.0158907	-0.0608454	-0.234455	0.0666115	0.0840053	ENSG00000230838	LINC01614	2_215761071_C_T	rs1357368	LINC01614_rs1357368	high_grade_cartilage
ENSG00000231817_13_46477930_T_A	0.0134655	0.25918	-0.314363	0.0847659	0.0965289	0.101815	ENSG00000231817	LINC01198	13_46477930_T_A	rs6561311	LINC01198_rs6561311	low_grade_cartilage
ENSG00000236144_19_35225379_AGGGCTCCACCCGT_A	0.275379	0.0428838	-0.021347	-0.105273	0.0307884	0.0491975	ENSG00000236144	TMEM147-AS1	19_35225379_AGGGCTCCACCCGT_A	rs74267587	TMEM147-AS1_rs74267587	high_grade_cartilage
ENSG00000237515_16_12901858_GGAGGCGAACGCGGGCT_G	3.41427e-06	0.249882	0.607018	0.205074	0.120256	0.156218	ENSG00000237515	SHISA9	16_12901858_GGAGGCGAACGCGGGCT_G	rs6145752	SHISA9_rs6145752	low_grade_cartilage
ENSG00000243176_3_157225122_T_TA	4.80743e-05	0.218928	0.206287	-0.0355909	0.0416191	0.0406834	ENSG00000243176	ENSG00000243176	3_157225122_T_TA	rs59833847	ENSG00000243176_rs59833847	low_grade_cartilage
ENSG00000243819_2_11121940_C_T	0.154182	0.0482345	0.0767029	0.219602	0.0665045	0.105002	ENSG00000243819	RN7SL832P	2_11121940_C_T	rs12614177	RN7SL832P_rs12614177	high_grade_cartilage
ENSG00000244479_7_145130929_G_A	0.103074	0.0228423	0.0910209	0.261851	0.0675178	0.103948	ENSG00000244479	OR2A1-AS1	7_145130929_G_A	rs6464649	OR2A1-AS1_rs6464649	high_grade_cartilage
ENSG00000245552_11_94639725_C_G	0.0340014	0.170994	-0.279951	-0.105619	0.119613	0.0878522	ENSG00000245552	ENSG00000245552	11_94639725_C_G	rs4550183	ENSG00000245552_rs4550183	low_grade_cartilage
ENSG00000247077_12_132966580_C_T	0.333947	0.000409024	-0.0107282	-0.136284	0.024952	0.0298021	ENSG00000247077	PGAM5	12_132966580_C_T	rs10870557	PGAM5_rs10870557	high_grade_cartilage
ENSG00000250673_4_146195712_T_G	5.33524e-06	0.164779	0.352652	0.0689727	0.062493	0.0571341	ENSG00000250673	REELD1	4_146195712_T_G	rs6537402	REELD1_rs6537402	low_grade_cartilage
ENSG00000257354_12_62755094_G_A	0.000900905	0.373914	0.119437	0.0245022	0.0308431	0.0419114	ENSG00000257354	MIRLET7IHG	12_62755094_G_A	rs342139	MIRLET7IHG_rs342139	low_grade_cartilage
ENSG00000259583_15_101343215_G_GT	0.332846	0.00664551	-0.024122	-0.317013	0.0542098	0.0817867	ENSG00000259583	ALDH1A3-AS1	15_101343215_G_GT	rs145436809	ALDH1A3-AS1_rs145436809	high_grade_cartilage
ENSG00000261116_6_54887715_ATAAC_A	0.0217576	0.412397	-0.331138	0.0408651	0.110798	0.0862391	ENSG00000261116	ENSG00000261116	6_54887715_ATAAC_A	rs55759646	ENSG00000261116_rs55759646	low_grade_cartilage
ENSG00000266094_1_206496925_G_GGGAA	0.00110577	0.198961	0.114384	0.0334531	0.0316166	0.0282891	ENSG00000266094	RASSF5	1_206496925_G_GGGAA	rs10649865	RASSF5_rs10649865	low_grade_cartilage
ENSG00000267244_19_2371713_G_GA	0.031615	0.247957	0.171414	0.0594387	0.0719564	0.0742452	ENSG00000267244	ENSG00000267244	19_2371713_G_GA		ENSG00000267244_19_2371713_G_GA	low_grade_cartilage
ENSG00000270419_6_162828961_G_A	0.029974	0.36561	0.154809	0.0321109	0.0632308	0.0862499	ENSG00000270419	CAHM	6_162828961_G_A	rs9346934	CAHM_rs9346934	low_grade_cartilage
ENSG00000272884_17_7608439_A_T	0.301252	0.0259203	-0.037686	0.199721	0.066351	0.0715508	ENSG00000272884	ENSG00000272884	17_7608439_A_T	rs1641546	ENSG00000272884_rs1641546	high_grade_cartilage
ENSG00000287467_8_22521974_AC_A	0.0291441	0.102503	0.155357	0.068277	0.067834	0.0453026	ENSG00000287467	ENSG00000287467	8_22521974_AC_A	rs34406817	ENSG00000287467_rs34406817	low_grade_cartilage

### Sheet: discordant_eqtls_cart
variant_id	LFSR_low_grade_cartilage	LFSR_high_grade_cartilage	PosteriorMean_low_grade_cartilage	PosteriorMean_high_grade_cartilage	PosteriorSD_low_grade_cartilage	PosteriorSD_high_grade_cartilage	genes	GENENAME	SNP_POS	rsid	variant_id_genename
ENSG00000124120_20_44409568_T_C	0.0487912	0.00449383	0.044163	-0.0822946	0.0255445	0.0260488	ENSG00000124120	TTPAL	20_44409568_T_C	rs6017340	TTPAL_rs6017340
ENSG00000179632_8_144113019_G_C	0.0242241	0.0149473	-0.0864319	0.133982	0.0399214	0.0480595	ENSG00000179632	MAF1	8_144113019_G_C	rs4977194	MAF1_rs4977194
ENSG00000182957_13_24044136_T_C	0.0455751	0.00129695	0.0522533	-0.176847	0.030733	0.0444187	ENSG00000182957	SPATA13	13_24044136_T_C	rs9580841	SPATA13_rs9580841
ENSG00000187824_17_10729218_C_T	8.43886e-08	3.82524e-05	-0.186902	0.207161	0.0356128	0.0501956	ENSG00000187824	TMEM220	17_10729218_C_T	rs378707	TMEM220_rs378707
