## Supplemental Table 9 for "Transcriptome analysis in osteoarthritis primary tissues identifies high-confidence effector genes"

### Sheet: info
Table S9: High-confidence transcription factor motif-disrupting SNPs with matched trans-eQTL evidence
Column Name	Description
seqnames	Chromosome name (e.g., chr1) where the SNP is located.
start, end, width	Genomic coordinates and length of the SNP.
strand	DNA strand (+ or -) of the transcription factor binding motif.
SNP_id	dbSNP rsID of the variant.
REF, ALT	Reference and alternate alleles at the SNP position.
varType	Variant type (SNV for single nucleotide polymorphism).
motifPos	Position within the motif (PWM) where the SNP occurs.
geneSymbol	Transcription factor (TF) gene symbol associated with the motif.
dataSource	Source of the motif (e.g., JASPAR2022, HOCOMOCOv11-core-A).
providerName, providerId	IDs used internally by MotifDb.
seqMatch	DNA sequence around the motif match.
pctRef, pctAlt	Percentage of maximum motif score matched by the reference and alternate allele. Helps judge binding strength.
scoreRef, scoreAlt	Raw PWM scores for the reference and alternate sequences.
Refpvalue, Altpvalue	Empirical p-values for the motif matches of the reference and alternate alleles.
altPos	Relative position of the alternate allele in the motif.
alleleDiff	Score difference between ALT and REF allele PWM matches (Alt - Ref).
alleleEffectSize	Magnitude of change due to SNP, based on PWM score difference.
effect	Describes the predicted effect on TF binding.
pvalueEffect	p-value-based categorization of effect strength.
SNP	SNP ID — from MatrixEQTL sumstats.
gene	Target gene affected in the eQTL result (Ensembl ID).
beta	Effect size from trans-eQTL analysis.
t-stat	t-statistic from MatrixEQTL regression.
p-value	P-value from trans-eQTL analysis.
tissue	Tissue type where the trans-eQTL signal was observed.
GENENAME	HGNC genename.

### Sheet: Trans_eQTL_sig_TF_bind_effect
seqnames	start	end	width	strand	SNP_id	REF	ALT	varType	motifPos	geneSymbol	dataSource	providerName	providerId	seqMatch	pctRef	pctAlt	scoreRef	scoreAlt	Refpvalue	Altpvalue	altPos	alleleDiff	alleleEffectSize	effect	pvalueEffect	SNP	gene	beta	t-stat	p-value	tissue	GENENAME
chr19	21836642	21836642	1	+	rs10407896	G	T	SNV	-2, 11	RXRG	jaspar2022	MA1556.1	MA1556.1	ggctggagtgcagGgtcatgactgcag	0.88877	0.781666	13.735	12.0999	9.29087e-06	0.000267424	1	-1.63511	-0.105948	strong	strong	chr19_21836642_G_T_rs10407896	ENSG00000142621	-0.550115	-8.39498	4.95425e-15	synovium	FHAD1
chr19	21775202	21775202	1	+	rs12710186	T	G	SNV	-2, 10	ZBTB6	SwissRegulon	ZBTB6.SwissRegulon	ZBTB6.SwissRegulon	ctctccccacggGctccctctccct	0.812508	0.909908	10.971	12.2682	0.000187084	8.15094e-06	1	1.29717	0.0963151	strong	strong	chr19_21775202_T_C_rs12710186	ENSG00000142621	0.543906	8.07477	3.89174e-14	synovium	FHAD1
chr16	35230475	35230475	1	-	rs4887594	A	C	SNV	-7, 4	ATF5	SwissRegulon	ATF5.SwissRegulon	ATF5.SwissRegulon	cttcccttctcCcttcatttcat	0.820817	0.972197	8.675	10.231	0.000649214	5.72205e-06	1	1.55599	0.147953	strong	strong	chr16_35230475_A_G_rs4887594	ENSG00000069329	0.211217	9.14814	4.78034e-17	low_grade_cartilage	VPS35
chr16	35230475	35230475	1	-	rs4887594	A	C	SNV	-7, 4	ATF5	SwissRegulon	ATF5.SwissRegulon	ATF5.SwissRegulon	cttcccttctcCcttcatttcat	0.820817	0.972197	8.675	10.231	0.000649214	5.72205e-06	1	1.55599	0.147953	strong	strong	chr16_35230475_A_G_rs4887594	ENSG00000091651	0.620897	10.6842	1.29925e-21	low_grade_cartilage	ORC6
chr16	35230475	35230475	1	-	rs4887594	A	C	SNV	-7, 4	ATF5	SwissRegulon	ATF5.SwissRegulon	ATF5.SwissRegulon	cttcccttctcCcttcatttcat	0.820817	0.972197	8.675	10.231	0.000649214	5.72205e-06	1	1.55599	0.147953	strong	strong	chr16_35230475_A_G_rs4887594	ENSG00000140795	0.600053	9.60877	2.17327e-18	low_grade_cartilage	MYLK3
chr16	35230475	35230475	1	-	rs4887594	A	C	SNV	-7, 4	ATF5	SwissRegulon	ATF5.SwissRegulon	ATF5.SwissRegulon	cttcccttctcCcttcatttcat	0.820817	0.972197	8.675	10.231	0.000649214	5.72205e-06	1	1.55599	0.147953	strong	strong	chr16_35230475_A_G_rs4887594	ENSG00000091651	0.530817	8.84352	8.16809e-16	high_grade_cartilage	ORC6
chr16	35230475	35230475	1	-	rs4887594	A	C	SNV	-7, 4	ATF5	SwissRegulon	ATF5.SwissRegulon	ATF5.SwissRegulon	cttcccttctcCcttcatttcat	0.820817	0.972197	8.675	10.231	0.000649214	5.72205e-06	1	1.55599	0.147953	strong	strong	chr16_35230475_A_G_rs4887594	ENSG00000140795	0.522032	7.30643	8.46249e-12	high_grade_cartilage	MYLK3
chr1	46391817	46391817	1	+	rs61784634	T	C	SNV	-14, 3	BATF	HOCOMOCOv11-core-A	BATF_HUMAN.H11MO.0.A	BATF_HUMAN.H11MO.0.A	ctttttttttttttgacTtaggatagttctgacct	0.937831	0.822824	9.19607	8.10321	6.02317e-06	0.000934765	1	-1.09287	-0.111667	strong	strong	chr1_46391817_T_C_rs61784634	ENSG00000233954	-0.57985	-8.81969	4.16793e-16	low_grade_cartilage	UQCRHL
chr1	46391817	46391817	1	+	rs61784634	T	C	SNV	-14, 3	BATF	HOCOMOCOv11-core-A	BATF_HUMAN.H11MO.0.A	BATF_HUMAN.H11MO.0.A	ctttttttttttttgacTtaggatagttctgacct	0.937831	0.822824	9.19607	8.10321	6.02317e-06	0.000934765	1	-1.09287	-0.111667	strong	strong	chr1_46391817_T_C_rs61784634	ENSG00000233954	-0.494784	-7.83327	3.89238e-13	high_grade_cartilage	UQCRHL
chr19	21696442	21696442	1	-	rs7248553	G	C	SNV	-2, 8	SP1	SwissRegulon	SP1.SwissRegulon	SP1.SwissRegulon	ttccccacacCcctccccgta	0.874204	0.943714	9.23631	9.9538	0.000140667	1.00136e-05	1	0.717493	0.068107	strong	strong	chr19_21696442_G_C_rs7248553	ENSG00000142621	-0.531575	-8.64881	9.3977e-16	synovium	FHAD1
chr19	21696442	21696442	1	+	rs7248553	G	C	SNV	-3, 8	ZNF148	jaspar2022	MA1653.1	MA1653.1	gttccccacacCcctccccgtaa	0.86472	0.978436	10.5586	11.9131	0.000103235	1.2517e-06	1	1.35452	0.111301	strong	strong	chr19_21696442_G_C_rs7248553	ENSG00000142621	-0.531575	-8.64881	9.3977e-16	synovium	FHAD1
chr16	35221903	35221903	1	-	rs72812741	G	A	SNV	-19, 2	REST	HOCOMOCOv11-core-A	REST_HUMAN.H11MO.0.A	REST_HUMAN.H11MO.0.A	aaggccgtgtccatggtgccGtacacactggtctcccagaag	0.801385	0.732861	15.9273	14.6117	5.45251e-06	6.6624e-05	1	-1.31568	-0.066648	strong	strong	chr16_35221903_G_A_rs72812741	ENSG00000069329	0.207516	8.78563	5.20681e-16	low_grade_cartilage	VPS35
chr16	35221903	35221903	1	-	rs72812741	G	A	SNV	-19, 2	REST	HOCOMOCOv11-core-A	REST_HUMAN.H11MO.0.A	REST_HUMAN.H11MO.0.A	aaggccgtgtccatggtgccGtacacactggtctcccagaag	0.801385	0.732861	15.9273	14.6117	5.45251e-06	6.6624e-05	1	-1.31568	-0.066648	strong	strong	chr16_35221903_G_A_rs72812741	ENSG00000091651	0.595014	9.85214	4.14844e-19	low_grade_cartilage	ORC6
chr16	35221903	35221903	1	-	rs72812741	G	A	SNV	-19, 2	REST	HOCOMOCOv11-core-A	REST_HUMAN.H11MO.0.A	REST_HUMAN.H11MO.0.A	aaggccgtgtccatggtgccGtacacactggtctcccagaag	0.801385	0.732861	15.9273	14.6117	5.45251e-06	6.6624e-05	1	-1.31568	-0.066648	strong	strong	chr16_35221903_G_A_rs72812741	ENSG00000140795	0.604439	9.54856	3.26617e-18	low_grade_cartilage	MYLK3
chr16	35221903	35221903	1	-	rs72812741	G	A	SNV	-19, 2	REST	HOCOMOCOv11-core-A	REST_HUMAN.H11MO.0.A	REST_HUMAN.H11MO.0.A	aaggccgtgtccatggtgccGtacacactggtctcccagaag	0.801385	0.732861	15.9273	14.6117	5.45251e-06	6.6624e-05	1	-1.31568	-0.066648	strong	strong	chr16_35221903_G_A_rs72812741	ENSG00000091651	0.486155	7.5066	2.65941e-12	high_grade_cartilage	ORC6
chr19	21764523	21764523	1	+	rs8107921	G	C	SNV	-7, 3	PITX1	SwissRegulon	PITX1.SwissRegulon	PITX1.SwissRegulon	gcctctaatcCcagctactca	0.863485	0.975922	12.3074	13.8965	4.17233e-05	4.76837e-07	1	1.58906	0.111617	strong	strong	chr19_21764523_G_C_rs8107921	ENSG00000142621	-0.544546	-7.22882	7.28898e-12	synovium	FHAD1
chr19	21817150	21817150	1	-	rs2457800	A	G	SNV	-3, 15	PML	SwissRegulon	PML.SwissRegulon	PML.SwissRegulon	ctcgggaggctgagagagGaggcagaggttgcagtga	0.837866	0.906696	9.85715	10.6509	7.82909e-05	2.51866e-06	1	0.79374	0.0676855	strong	strong	chr19_21817150_A_G_rs2457800	ENSG00000142621	-0.528465	-7.99179	6.59387e-14	synovium	FHAD1
chr1	46309111	46309111	1	+	rs41292543	A	G	SNV	-9, 5	ELF5	HOCOMOCOv11-core-A	ELF5_HUMAN.H11MO.0.A	ELF5_HUMAN.H11MO.0.A	gtaggaggaagaggAagaggaggaattag	0.979608	0.890404	10.5733	9.62917	3.91621e-06	0.000375517	1	-0.944163	-0.0875102	strong	strong	chr1_46309111_A_G_rs41292543	ENSG00000233954	-0.643175	-11.4779	4.70143e-24	low_grade_cartilage	UQCRHL
chr1	46309111	46309111	1	+	rs41292543	A	G	SNV	-9, 5	ELF5	HOCOMOCOv11-core-A	ELF5_HUMAN.H11MO.0.A	ELF5_HUMAN.H11MO.0.A	gtaggaggaagaggAagaggaggaattag	0.979608	0.890404	10.5733	9.62917	3.91621e-06	0.000375517	1	-0.944163	-0.0875102	strong	strong	chr1_46309111_A_G_rs41292543	ENSG00000233954	-0.571305	-10.6204	8.68807e-21	high_grade_cartilage	UQCRHL
chr1	46309111	46309111	1	+	rs41292543	A	G	SNV	-9, 5	ELF5	HOCOMOCOv11-core-A	ELF5_HUMAN.H11MO.0.A	ELF5_HUMAN.H11MO.0.A	gtaggaggaagaggAagaggaggaattag	0.979608	0.890404	10.5733	9.62917	3.91621e-06	0.000375517	1	-0.944163	-0.0875102	strong	strong	chr1_46309111_A_G_rs41292543	ENSG00000233954	-0.647069	-9.0965	4.7322e-17	synovium	UQCRHL
chr1	46309111	46309111	1	+	rs41292543	A	G	SNV	-7, 5	ERG	HOCOMOCOv11-core-A	ERG_HUMAN.H11MO.0.A	ERG_HUMAN.H11MO.0.A	aggaggaagaggAagaggaggaatt	0.9754	0.809268	9.86388	8.21153	1.21146e-05	0.00184846	1	-1.65235	-0.16346	strong	strong	chr1_46309111_A_G_rs41292543	ENSG00000233954	-0.643175	-11.4779	4.70143e-24	low_grade_cartilage	UQCRHL
chr1	46309111	46309111	1	+	rs41292543	A	G	SNV	-7, 5	ERG	HOCOMOCOv11-core-A	ERG_HUMAN.H11MO.0.A	ERG_HUMAN.H11MO.0.A	aggaggaagaggAagaggaggaatt	0.9754	0.809268	9.86388	8.21153	1.21146e-05	0.00184846	1	-1.65235	-0.16346	strong	strong	chr1_46309111_A_G_rs41292543	ENSG00000233954	-0.571305	-10.6204	8.68807e-21	high_grade_cartilage	UQCRHL
chr1	46309111	46309111	1	+	rs41292543	A	G	SNV	-7, 5	ERG	HOCOMOCOv11-core-A	ERG_HUMAN.H11MO.0.A	ERG_HUMAN.H11MO.0.A	aggaggaagaggAagaggaggaatt	0.9754	0.809268	9.86388	8.21153	1.21146e-05	0.00184846	1	-1.65235	-0.16346	strong	strong	chr1_46309111_A_G_rs41292543	ENSG00000233954	-0.647069	-9.0965	4.7322e-17	synovium	UQCRHL
chr1	46368035	46368035	1	-	rs61784611	G	A	SNV	-4, 6	PITX1	SwissRegulon	PITX1.SwissRegulon	PITX1.SwissRegulon	aaagtgctagGattacaggca	0.912917	0.785899	13.006	11.2109	7.86781e-06	0.000329018	1	-1.79514	-0.126092	strong	strong	chr1_46368035_G_A_rs61784611	ENSG00000233954	-0.57985	-8.81969	4.16793e-16	low_grade_cartilage	UQCRHL
chr1	46368035	46368035	1	-	rs61784611	G	A	SNV	-4, 6	PITX1	SwissRegulon	PITX1.SwissRegulon	PITX1.SwissRegulon	aaagtgctagGattacaggca	0.912917	0.785899	13.006	11.2109	7.86781e-06	0.000329018	1	-1.79514	-0.126092	strong	strong	chr1_46368035_G_A_rs61784611	ENSG00000233954	-0.494784	-7.83327	3.89238e-13	high_grade_cartilage	UQCRHL
chr1	46392353	46392353	1	-	rs61784635	A	G	SNV	-8, 2	PITX1	SwissRegulon	PITX1.SwissRegulon	PITX1.SwissRegulon	agctgggactAcaggcgcccg	0.925131	0.801781	13.1787	11.4353	4.76837e-06	0.000223875	1	-1.7433	-0.122451	strong	strong	chr1_46392353_A_G_rs61784635	ENSG00000233954	-0.57985	-8.81969	4.16793e-16	low_grade_cartilage	UQCRHL
chr1	46392353	46392353	1	-	rs61784635	A	G	SNV	-8, 2	PITX1	SwissRegulon	PITX1.SwissRegulon	PITX1.SwissRegulon	agctgggactAcaggcgcccg	0.925131	0.801781	13.1787	11.4353	4.76837e-06	0.000223875	1	-1.7433	-0.122451	strong	strong	chr1_46392353_A_G_rs61784635	ENSG00000233954	-0.494784	-7.83327	3.89238e-13	high_grade_cartilage	UQCRHL
chr19	21727146	21727146	1	+	rs7246400	G	A	SNV	-8, 4	LHX2	SwissRegulon	LHX2.SwissRegulon	LHX2.SwissRegulon	gtcttatgtttaAtaaggtatgaga	0.766234	0.965673	5.05597	6.2832	0.00581719	8.43406e-06	1	1.22723	0.188966	strong	strong	chr19_21727146_G_A_rs7246400	ENSG00000142621	0.662863	11.8725	1.25302e-25	synovium	FHAD1
chr19	21708695	21708695	1	-	rs7250085	C	A	SNV	-5, 7	FOXJ3	HOCOMOCOv11-core-A	FOXJ3_HUMAN.H11MO.0.A	FOXJ3_HUMAN.H11MO.0.A	tcaataaaaaaaAtaaataaataaa	0.812473	0.913458	12.1144	13.6118	0.000225008	9.70066e-06	1	1.49741	0.100531	strong	strong	chr19_21708695_C_A_rs7250085	ENSG00000142621	-0.599094	-9.05324	6.33547e-17	synovium	FHAD1
chr16	35221903	35221903	1	-	rs72812741	G	T	SNV	-19, 2	REST	HOCOMOCOv11-core-A	REST_HUMAN.H11MO.0.A	REST_HUMAN.H11MO.0.A	aaggccgtgtccatggtgccGtacacactggtctcccagaag	0.801385	0.730045	15.9273	14.5576	5.45251e-06	7.31627e-05	1	-1.36975	-0.069387	strong	strong	chr16_35221903_G_A_rs72812741	ENSG00000069329	0.207516	8.78563	5.20681e-16	low_grade_cartilage	VPS35
chr16	35221903	35221903	1	-	rs72812741	G	T	SNV	-19, 2	REST	HOCOMOCOv11-core-A	REST_HUMAN.H11MO.0.A	REST_HUMAN.H11MO.0.A	aaggccgtgtccatggtgccGtacacactggtctcccagaag	0.801385	0.730045	15.9273	14.5576	5.45251e-06	7.31627e-05	1	-1.36975	-0.069387	strong	strong	chr16_35221903_G_A_rs72812741	ENSG00000091651	0.595014	9.85214	4.14844e-19	low_grade_cartilage	ORC6
chr16	35221903	35221903	1	-	rs72812741	G	T	SNV	-19, 2	REST	HOCOMOCOv11-core-A	REST_HUMAN.H11MO.0.A	REST_HUMAN.H11MO.0.A	aaggccgtgtccatggtgccGtacacactggtctcccagaag	0.801385	0.730045	15.9273	14.5576	5.45251e-06	7.31627e-05	1	-1.36975	-0.069387	strong	strong	chr16_35221903_G_A_rs72812741	ENSG00000140795	0.604439	9.54856	3.26617e-18	low_grade_cartilage	MYLK3
chr16	35221903	35221903	1	-	rs72812741	G	T	SNV	-19, 2	REST	HOCOMOCOv11-core-A	REST_HUMAN.H11MO.0.A	REST_HUMAN.H11MO.0.A	aaggccgtgtccatggtgccGtacacactggtctcccagaag	0.801385	0.730045	15.9273	14.5576	5.45251e-06	7.31627e-05	1	-1.36975	-0.069387	strong	strong	chr16_35221903_G_A_rs72812741	ENSG00000091651	0.486155	7.5066	2.65941e-12	high_grade_cartilage	ORC6
chr16	35221903	35221903	1	+	rs72812741	G	T	SNV	-18, 2	REST	SwissRegulon	REST.SwissRegulon	REST.SwissRegulon	aaggccgtgtccatggtgccGtacacactggtctcccagaa	0.805445	0.743969	19.2519	17.8071	3.49848e-06	3.65971e-05	1	-1.44478	-0.0606434	strong	strong	chr16_35221903_G_A_rs72812741	ENSG00000069329	0.207516	8.78563	5.20681e-16	low_grade_cartilage	VPS35
chr16	35221903	35221903	1	+	rs72812741	G	T	SNV	-18, 2	REST	SwissRegulon	REST.SwissRegulon	REST.SwissRegulon	aaggccgtgtccatggtgccGtacacactggtctcccagaa	0.805445	0.743969	19.2519	17.8071	3.49848e-06	3.65971e-05	1	-1.44478	-0.0606434	strong	strong	chr16_35221903_G_A_rs72812741	ENSG00000091651	0.595014	9.85214	4.14844e-19	low_grade_cartilage	ORC6
chr16	35221903	35221903	1	+	rs72812741	G	T	SNV	-18, 2	REST	SwissRegulon	REST.SwissRegulon	REST.SwissRegulon	aaggccgtgtccatggtgccGtacacactggtctcccagaa	0.805445	0.743969	19.2519	17.8071	3.49848e-06	3.65971e-05	1	-1.44478	-0.0606434	strong	strong	chr16_35221903_G_A_rs72812741	ENSG00000140795	0.604439	9.54856	3.26617e-18	low_grade_cartilage	MYLK3
chr16	35221903	35221903	1	+	rs72812741	G	T	SNV	-18, 2	REST	SwissRegulon	REST.SwissRegulon	REST.SwissRegulon	aaggccgtgtccatggtgccGtacacactggtctcccagaa	0.805445	0.743969	19.2519	17.8071	3.49848e-06	3.65971e-05	1	-1.44478	-0.0606434	strong	strong	chr16_35221903_G_A_rs72812741	ENSG00000091651	0.486155	7.5066	2.65941e-12	high_grade_cartilage	ORC6
chr3	34208510	34208510	1	+	rs74433006	T	G	SNV	-6, 8	ZNF680	jaspar2022	MA1729.1	MA1729.1	cacctaaggtccagGaagacttctcttga	0.777386	0.905879	11.4342	13.2841	0.00025386	3.64892e-06	1	1.84991	0.126367	strong	strong	chr3_34208510_T_G_rs74433006	ENSG00000185880	-0.648727	-8.07418	3.90637e-14	synovium	TRIM69
chr16	34061568	34061568	1	-	rs7498892	A	C	SNV	-6, 4	DUX4	HOCOMOCOv11-core-A	DUX4_HUMAN.H11MO.0.A	DUX4_HUMAN.H11MO.0.A	ccagtaatatAatcaactata	0.969803	0.850189	14.9458	13.1079	2.6226e-06	0.000111341	1	-1.83791	-0.119269	strong	strong	chr16_34061568_A_C_rs7498892	ENSG00000140795	0.421218	6.91915	5.23924e-11	low_grade_cartilage	MYLK3
chr16	34061568	34061568	1	+	rs7498892	A	C	SNV	-6, 4	DUX4	jaspar2022	MA0468.1	MA0468.1	ccagtaatatAatcaactata	0.981517	0.881634	13.3568	12.0016	5.48363e-06	9.44138e-05	1	-1.35518	-0.09959	strong	strong	chr16_34061568_A_C_rs7498892	ENSG00000140795	0.421218	6.91915	5.23924e-11	low_grade_cartilage	MYLK3
chr16	34061568	34061568	1	+	rs7498892	A	C	SNV	-7, 5	DUXA	SwissRegulon	DUXA.SwissRegulon	DUXA.SwissRegulon	ttccagtaatatAatcaactatatt	0.984247	0.87827	10.5999	9.47741	2.42889e-06	0.00021784	1	-1.12252	-0.104258	strong	strong	chr16_34061568_A_C_rs7498892	ENSG00000140795	0.421218	6.91915	5.23924e-11	low_grade_cartilage	MYLK3
chr1	46386629	46386629	1	+	rs116775331	A	T	SNV	-7, 1	MZF1	SwissRegulon	MZF1.SwissRegulon	MZF1.SwissRegulon	agggggggAaactatgt	0.997986	0.843947	9.80214	8.30431	3.8147e-06	0.000980377	1	-1.49783	-0.152502	strong	strong	chr1_46386629_A_G_rs116775331	ENSG00000233954	-0.57985	-8.81969	4.16793e-16	low_grade_cartilage	UQCRHL
chr1	46386629	46386629	1	+	rs116775331	A	T	SNV	-7, 1	MZF1	SwissRegulon	MZF1.SwissRegulon	MZF1.SwissRegulon	agggggggAaactatgt	0.997986	0.843947	9.80214	8.30431	3.8147e-06	0.000980377	1	-1.49783	-0.152502	strong	strong	chr1_46386629_A_G_rs116775331	ENSG00000233954	-0.494784	-7.83327	3.89238e-13	high_grade_cartilage	UQCRHL
chr19	21853365	21853365	1	+	rs2435039	G	A	SNV	-6, 7	BPTF	SwissRegulon	BPTF.SwissRegulon	BPTF.SwissRegulon	aaaaacaaagcaaAacacaaaaacctg	0.841173	0.996314	7.86778	9.2714	0.000686128	2.98023e-08	1	1.40362	0.15085	strong	strong	chr19_21853365_G_A_rs2435039	ENSG00000142621	-0.518891	-7.40392	2.53526e-12	synovium	FHAD1
chr1	46406203	46406203	1	-	rs41309147	G	C	SNV	-4, 4	GTF2I	SwissRegulon	GTF2I.SwissRegulon	GTF2I.SwissRegulon	ggttcctcCctccttgt	0.872445	1	11.4928	13.1664	0.00012207	0	1	1.67364	0.127114	strong	strong	chr1_46406203_G_A_rs41309147	ENSG00000233954	-0.634285	-9.51252	4.16618e-18	low_grade_cartilage	UQCRHL
chr1	46406203	46406203	1	-	rs41309147	G	C	SNV	-4, 4	GTF2I	SwissRegulon	GTF2I.SwissRegulon	GTF2I.SwissRegulon	ggttcctcCctccttgt	0.872445	1	11.4928	13.1664	0.00012207	0	1	1.67364	0.127114	strong	strong	chr1_46406203_G_A_rs41309147	ENSG00000233954	-0.505241	-7.75589	6.15799e-13	high_grade_cartilage	UQCRHL
chr1	46406203	46406203	1	-	rs41309147	G	C	SNV	-4, 4	GTF2I	SwissRegulon	GTF2I.SwissRegulon	GTF2I.SwissRegulon	ggttcctcCctccttgt	0.872445	1	11.4928	13.1664	0.00012207	0	1	1.67364	0.127114	strong	strong	chr1_46406203_G_A_rs41309147	ENSG00000233954	-0.55768	-7.33036	3.95793e-12	synovium	UQCRHL
chr19	21760075	21760075	1	-	rs56168029	G	A	SNV	-3, 12	ZNF460	jaspar2022	MA1596.1	MA1596.1	taatcccagcaactcGggaggctgaggcagg	1	0.915285	18.2162	16.6939	0	5.01052e-07	1	-1.52231	-0.0835687	strong	strong	chr19_21760075_G_A_rs56168029	ENSG00000142621	0.687663	12.3422	3.84393e-27	synovium	FHAD1
chr19	21770359	21770359	1	+	rs57706029	C	T	SNV	-5, 6	TBX18	jaspar2022	MA1565.1	MA1565.1	gggattacaggTgtgagcagcag	0.831797	0.959944	8.04361	9.24007	0.000757277	7.56979e-06	1	1.19646	0.124449	strong	strong	chr19_21770359_C_T_rs57706029	ENSG00000142621	0.570832	8.67573	7.86773e-16	synovium	FHAD1
chr1	46373519	46373519	1	-	rs61784615	G	A	SNV	-6, 3	DPRX	jaspar2022	MA1480.1	MA1480.1	gtggggattAtctgcagag	0.77625	1	7.11876	9.11761	0.00569153	0	1	1.99885	0.219229	strong	strong	chr1_46373519_G_A_rs61784615	ENSG00000233954	-0.57985	-8.81969	4.16793e-16	low_grade_cartilage	UQCRHL
chr1	46373519	46373519	1	-	rs61784615	G	A	SNV	-6, 3	DPRX	jaspar2022	MA1480.1	MA1480.1	gtggggattAtctgcagag	0.77625	1	7.11876	9.11761	0.00569153	0	1	1.99885	0.219229	strong	strong	chr1_46373519_G_A_rs61784615	ENSG00000233954	-0.494784	-7.83327	3.89238e-13	high_grade_cartilage	UQCRHL
chr1	46373519	46373519	1	-	rs61784615	G	A	SNV	-6, 4	DPRX	SwissRegulon	DPRX.SwissRegulon	DPRX.SwissRegulon	ggtggggattAtctgcagagt	0.775263	0.990304	6.86338	8.71046	0.00363302	4.29153e-06	1	1.84708	0.210045	strong	strong	chr1_46373519_G_A_rs61784615	ENSG00000233954	-0.57985	-8.81969	4.16793e-16	low_grade_cartilage	UQCRHL
chr1	46373519	46373519	1	-	rs61784615	G	A	SNV	-6, 4	DPRX	SwissRegulon	DPRX.SwissRegulon	DPRX.SwissRegulon	ggtggggattAtctgcagagt	0.775263	0.990304	6.86338	8.71046	0.00363302	4.29153e-06	1	1.84708	0.210045	strong	strong	chr1_46373519_G_A_rs61784615	ENSG00000233954	-0.494784	-7.83327	3.89238e-13	high_grade_cartilage	UQCRHL
chr19	21727146	21727146	1	+	rs7246400	G	T	SNV	-7, 3	FOXF1	SwissRegulon	FOXF1.SwissRegulon	FOXF1.SwissRegulon	cttatgtttaTtaaggtatga	0.879635	0.979873	7.41199	8.2215	0.0002141	3.33786e-06	1	0.809511	0.0965537	strong	strong	chr19_21727146_G_A_rs7246400	ENSG00000142621	0.662863	11.8725	1.25302e-25	synovium	FHAD1
chr3	34208293	34208293	1	-	rs73827372	T	G	SNV	-7, 13	PTF1A	SwissRegulon	PTF1A.SwissRegulon	PTF1A.SwissRegulon	agctgtgcatgggcccatgTgaccactttccttgttgtga	0.903632	0.81637	8.07479	7.33186	3.54046e-06	0.000142986	1	-0.742921	-0.083519	strong	strong	chr3_34208293_T_G_rs73827372	ENSG00000185880	-0.648727	-8.07418	3.90637e-14	synovium	TRIM69
chr19	21833808	21833808	1	+	rs2435049	T	A	SNV	-5, 8	SREBF1	jaspar2022	MA0829.2	MA0829.2	aggcaggtggatcAcctgaggtcggca	0.815157	0.956047	9.67365	11.3112	0.00041417	6.72787e-06	1	1.63751	0.138514	strong	strong	chr19_21833808_T_A_rs2435049	ENSG00000142621	-0.545936	-8.29218	9.6452e-15	synovium	FHAD1
chr19	21729953	21729953	1	+	rs35717293	A	G	SNV	-3, 17	PTF1A	SwissRegulon	PTF1A.SwissRegulon	PTF1A.SwissRegulon	tacgtaatccccaaggtccGaaaaagaacatgtgtgtata	0.804244	0.891507	7.22863	7.97155	0.000213249	6.74347e-06	1	0.742921	0.083519	strong	strong	chr19_21729953_A_G_rs35717293	ENSG00000142621	0.687663	12.3422	3.84393e-27	synovium	FHAD1
chr1	46362438	46362438	1	-	rs41294482	C	A	SNV	-9, 4	TF65	HOCOMOCOv11-core-A	TF65_HUMAN.H11MO.0.A	TF65_HUMAN.H11MO.0.A	cacattggaaaaaCcctctgagctgaa	0.952581	0.84853	11.1704	9.96772	9.0301e-06	0.000193134	1	-1.20271	-0.102633	strong	strong	chr1_46362438_C_A_rs41294482	ENSG00000233954	-0.60363	-10.443	7.01819e-21	low_grade_cartilage	UQCRHL
chr1	46362438	46362438	1	-	rs41294482	C	A	SNV	-9, 4	TF65	HOCOMOCOv11-core-A	TF65_HUMAN.H11MO.0.A	TF65_HUMAN.H11MO.0.A	cacattggaaaaaCcctctgagctgaa	0.952581	0.84853	11.1704	9.96772	9.0301e-06	0.000193134	1	-1.20271	-0.102633	strong	strong	chr1_46362438_C_A_rs41294482	ENSG00000233954	-0.539083	-9.71735	3.16121e-18	high_grade_cartilage	UQCRHL
chr1	46362438	46362438	1	-	rs41294482	C	A	SNV	-9, 4	TF65	HOCOMOCOv11-core-A	TF65_HUMAN.H11MO.0.A	TF65_HUMAN.H11MO.0.A	cacattggaaaaaCcctctgagctgaa	0.952581	0.84853	11.1704	9.96772	9.0301e-06	0.000193134	1	-1.20271	-0.102633	strong	strong	chr1_46362438_C_A_rs41294482	ENSG00000233954	-0.501817	-7.24101	6.77549e-12	synovium	UQCRHL
chr19	21768813	21768813	1	-	rs4522535	A	T	SNV	-15, 3	ZNF232	SwissRegulon	ZNF232.SwissRegulon	ZNF232.SwissRegulon	actcttagtcaacctgtcActgaatcctggcaactta	0.836841	0.77188	18.6474	17.2137	2.1065e-06	2.63012e-05	1	-1.43373	-0.0644419	strong	strong	chr19_21768813_A_T_rs4522535	ENSG00000142621	0.615746	10.0441	6.86292e-20	synovium	FHAD1
chr19	21760075	21760075	1	-	rs56168029	G	C	SNV	-3, 12	ZNF460	jaspar2022	MA1596.1	MA1596.1	taatcccagcaactcGggaggctgaggcagg	1	0.914547	18.2162	16.6807	0	5.20609e-07	1	-1.53556	-0.0842964	strong	strong	chr19_21760075_G_A_rs56168029	ENSG00000142621	0.687663	12.3422	3.84393e-27	synovium	FHAD1
chr16	32909914	32909914	1	+	rs577568387	C	A	SNV	-5, 10	GSX2	SwissRegulon	GSX2.SwissRegulon	GSX2.SwissRegulon	ctcctcatcactggtAattagagaaatgcaa	0.828099	0.973654	8.72043	10.2102	0.000606006	9.32091e-06	1	1.48973	0.142152	strong	strong	chr16_32909914_C_T_rs577568387	ENSG00000091651	0.426816	6.90258	5.76371e-11	low_grade_cartilage	ORC6
chr19	21823813	21823813	1	-	rs7247610	T	C	SNV	-3, 6	HOXB1	SwissRegulon	HOXB1.SwissRegulon	HOXB1.SwissRegulon	ggtgatccaTccatctcgg	0.98384	0.853781	11.7633	10.2379	9.53674e-07	0.000132561	1	-1.5254	-0.127618	strong	strong	chr19_21823813_T_C_rs7247610	ENSG00000142621	-0.528465	-7.99179	6.59387e-14	synovium	FHAD1
chr16	35549251	35549251	1	-	rs72814805	T	C	SNV	-6, 2	NR1I3	jaspar2022	MA1534.1	MA1534.1	caaaagttCataaaaat	0.884479	1	8.50522	9.60515	0.000358582	0	1	1.09993	0.114515	strong	strong	chr16_35549251_T_C_rs72814805	ENSG00000069329	0.191441	7.3062	5.43222e-12	low_grade_cartilage	VPS35
chr16	35549251	35549251	1	-	rs72814805	T	C	SNV	-6, 2	NR1I3	jaspar2022	MA1534.1	MA1534.1	caaaagttCataaaaat	0.884479	1	8.50522	9.60515	0.000358582	0	1	1.09993	0.114515	strong	strong	chr16_35549251_T_C_rs72814805	ENSG00000091651	0.514203	7.45548	2.22452e-12	low_grade_cartilage	ORC6
chr3	34208435	34208435	1	+	rs73827373	G	A	SNV	-8, 6	HNF4A	jaspar2022	MA1494.1	MA1494.1	tctgacttgtgcaaAgctcagagaatgac	0.770323	0.869505	14.8294	16.7241	0.000165178	7.36024e-06	1	1.89467	0.0985938	strong	strong	chr3_34208435_G_A_rs73827373	ENSG00000185880	-0.648727	-8.07418	3.90637e-14	synovium	TRIM69
chr1	46417996	46417996	1	-	rs7520850	G	A	SNV	-9, 7	SOX4	SwissRegulon	SOX4.SwissRegulon	SOX4.SwissRegulon	cgcctggccaccctttGttctttgtagcattat	0.98812	0.887177	10.7906	9.70495	2.17231e-06	0.000355275	1	-1.08567	-0.0994351	strong	strong	chr1_46417996_G_A_rs7520850	ENSG00000233954	-0.595366	-9.07842	7.59117e-17	low_grade_cartilage	UQCRHL
chr1	46417996	46417996	1	-	rs7520850	G	A	SNV	-9, 7	SOX4	SwissRegulon	SOX4.SwissRegulon	SOX4.SwissRegulon	cgcctggccaccctttGttctttgtagcattat	0.98812	0.887177	10.7906	9.70495	2.17231e-06	0.000355275	1	-1.08567	-0.0994351	strong	strong	chr1_46417996_G_A_rs7520850	ENSG00000233954	-0.511001	-7.99794	1.45632e-13	high_grade_cartilage	UQCRHL
chr1	46417996	46417996	1	-	rs7520850	G	A	SNV	-9, 7	SOX4	SwissRegulon	SOX4.SwissRegulon	SOX4.SwissRegulon	cgcctggccaccctttGttctttgtagcattat	0.98812	0.887177	10.7906	9.70495	2.17231e-06	0.000355275	1	-1.08567	-0.0994351	strong	strong	chr1_46417996_G_A_rs7520850	ENSG00000233954	-0.517386	-7.04336	2.19443e-11	synovium	UQCRHL
chr1	46417996	46417996	1	-	rs7520850	G	A	SNV	-5, 6	TCF7L1	jaspar2022	MA1421.1	MA1421.1	ggccaccctttGttctttgtagc	0.909799	0.794535	13.6464	11.9381	5.54323e-06	0.000212312	1	-1.7083	-0.114014	strong	strong	chr1_46417996_G_A_rs7520850	ENSG00000233954	-0.595366	-9.07842	7.59117e-17	low_grade_cartilage	UQCRHL
chr1	46417996	46417996	1	-	rs7520850	G	A	SNV	-5, 6	TCF7L1	jaspar2022	MA1421.1	MA1421.1	ggccaccctttGttctttgtagc	0.909799	0.794535	13.6464	11.9381	5.54323e-06	0.000212312	1	-1.7083	-0.114014	strong	strong	chr1_46417996_G_A_rs7520850	ENSG00000233954	-0.511001	-7.99794	1.45632e-13	high_grade_cartilage	UQCRHL
chr1	46417996	46417996	1	-	rs7520850	G	A	SNV	-5, 6	TCF7L1	jaspar2022	MA1421.1	MA1421.1	ggccaccctttGttctttgtagc	0.909799	0.794535	13.6464	11.9381	5.54323e-06	0.000212312	1	-1.7083	-0.114014	strong	strong	chr1_46417996_G_A_rs7520850	ENSG00000233954	-0.517386	-7.04336	2.19443e-11	synovium	UQCRHL
chr3	34208939	34208939	1	-	rs78490315	C	T	SNV	-12, 6	MAF	HOCOMOCOv11-core-A	MAF_HUMAN.H11MO.0.A	MAF_HUMAN.H11MO.0.A	tgccctttgcccattcagCaggtgtgtgggaggtgac	0.960657	0.771497	8.44944	6.86217	5.39348e-06	0.00289959	1	-1.58727	-0.180791	strong	strong	chr3_34208939_C_T_rs78490315	ENSG00000185880	-0.648727	-8.07418	3.90637e-14	synovium	TRIM69
chr3	34208939	34208939	1	-	rs78490315	C	T	SNV	-15, 5	MAFG	SwissRegulon	MAFG.SwissRegulon	MAFG.SwissRegulon	gtgccctttgcccattcagCaggtgtgtgggaggtgactc	0.862113	0.723387	11.4882	9.70025	7.8327e-06	0.000686523	1	-1.78799	-0.134786	strong	strong	chr3_34208939_C_T_rs78490315	ENSG00000185880	-0.648727	-8.07418	3.90637e-14	synovium	TRIM69
chr3	34208939	34208939	1	-	rs78490315	C	T	SNV	-11, 6	MAFG	HOCOMOCOv11-core-A	MAFG_HUMAN.H11MO.0.A	MAFG_HUMAN.H11MO.0.A	gccctttgcccattcagCaggtgtgtgggaggtga	0.861316	0.747357	15.1411	13.1669	6.09746e-06	0.000271785	1	-1.97419	-0.11253	strong	strong	chr3_34208939_C_T_rs78490315	ENSG00000185880	-0.648727	-8.07418	3.90637e-14	synovium	TRIM69
chr1	46276589	46276589	1	-	rs17102101	G	T	SNV	-17, 4	ARID3A	SwissRegulon	ARID3A.SwissRegulon	ARID3A.SwissRegulon	tcactgatttttaccttcttTaaatttccttaatctaacctt	0.738775	0.847893	9.65216	11.0376	0.000454969	7.06472e-06	1	1.3854	0.106826	strong	strong	chr1_46276589_G_T_rs17102101	ENSG00000233954	-0.60845	-11.0043	1.36314e-22	low_grade_cartilage	UQCRHL
chr1	46276589	46276589	1	-	rs17102101	G	T	SNV	-17, 4	ARID3A	SwissRegulon	ARID3A.SwissRegulon	ARID3A.SwissRegulon	tcactgatttttaccttcttTaaatttccttaatctaacctt	0.738775	0.847893	9.65216	11.0376	0.000454969	7.06472e-06	1	1.3854	0.106826	strong	strong	chr1_46276589_G_T_rs17102101	ENSG00000233954	-0.526327	-9.81605	1.6707e-18	high_grade_cartilage	UQCRHL
chr1	46276589	46276589	1	-	rs17102101	G	T	SNV	-17, 4	ARID3A	SwissRegulon	ARID3A.SwissRegulon	ARID3A.SwissRegulon	tcactgatttttaccttcttTaaatttccttaatctaacctt	0.738775	0.847893	9.65216	11.0376	0.000454969	7.06472e-06	1	1.3854	0.106826	strong	strong	chr1_46276589_G_T_rs17102101	ENSG00000233954	-0.575798	-8.44992	3.46422e-15	synovium	UQCRHL
chr1	46276589	46276589	1	-	rs17102101	G	T	SNV	-5, 9	HSF1	HOCOMOCOv11-core-A	HSF1_HUMAN.H11MO.0.A	HSF1_HUMAN.H11MO.0.A	atttttaccttcttGaaatttccttaatc	0.953338	0.830909	11.7625	10.2881	1.34204e-06	0.000157946	1	-1.4744	-0.119632	strong	strong	chr1_46276589_G_T_rs17102101	ENSG00000233954	-0.60845	-11.0043	1.36314e-22	low_grade_cartilage	UQCRHL
chr1	46276589	46276589	1	-	rs17102101	G	T	SNV	-5, 9	HSF1	HOCOMOCOv11-core-A	HSF1_HUMAN.H11MO.0.A	HSF1_HUMAN.H11MO.0.A	atttttaccttcttGaaatttccttaatc	0.953338	0.830909	11.7625	10.2881	1.34204e-06	0.000157946	1	-1.4744	-0.119632	strong	strong	chr1_46276589_G_T_rs17102101	ENSG00000233954	-0.526327	-9.81605	1.6707e-18	high_grade_cartilage	UQCRHL
chr1	46276589	46276589	1	-	rs17102101	G	T	SNV	-5, 9	HSF1	HOCOMOCOv11-core-A	HSF1_HUMAN.H11MO.0.A	HSF1_HUMAN.H11MO.0.A	atttttaccttcttGaaatttccttaatc	0.953338	0.830909	11.7625	10.2881	1.34204e-06	0.000157946	1	-1.4744	-0.119632	strong	strong	chr1_46276589_G_T_rs17102101	ENSG00000233954	-0.575798	-8.44992	3.46422e-15	synovium	UQCRHL
chr1	46276589	46276589	1	+	rs17102101	G	T	SNV	-5, 7	HSF1	jaspar2022	MA0486.2	MA0486.2	ttttaccttcttGaaatttccttaa	0.961609	0.847682	16.923	14.9288	1.43051e-06	5.91427e-05	1	-1.99429	-0.113344	strong	strong	chr1_46276589_G_T_rs17102101	ENSG00000233954	-0.60845	-11.0043	1.36314e-22	low_grade_cartilage	UQCRHL
chr1	46276589	46276589	1	+	rs17102101	G	T	SNV	-5, 7	HSF1	jaspar2022	MA0486.2	MA0486.2	ttttaccttcttGaaatttccttaa	0.961609	0.847682	16.923	14.9288	1.43051e-06	5.91427e-05	1	-1.99429	-0.113344	strong	strong	chr1_46276589_G_T_rs17102101	ENSG00000233954	-0.526327	-9.81605	1.6707e-18	high_grade_cartilage	UQCRHL
chr1	46276589	46276589	1	+	rs17102101	G	T	SNV	-5, 7	HSF1	jaspar2022	MA0486.2	MA0486.2	ttttaccttcttGaaatttccttaa	0.961609	0.847682	16.923	14.9288	1.43051e-06	5.91427e-05	1	-1.99429	-0.113344	strong	strong	chr1_46276589_G_T_rs17102101	ENSG00000233954	-0.575798	-8.44992	3.46422e-15	synovium	UQCRHL
chr1	46276589	46276589	1	-	rs17102101	G	T	SNV	-5, 8	HSF2	HOCOMOCOv11-core-A	HSF2_HUMAN.H11MO.0.A	HSF2_HUMAN.H11MO.0.A	tttttaccttcttGaaatttccttaat	0.935734	0.807543	5.85104	5.11452	3.93391e-06	0.000247553	1	-0.736523	-0.118407	strong	strong	chr1_46276589_G_T_rs17102101	ENSG00000233954	-0.60845	-11.0043	1.36314e-22	low_grade_cartilage	UQCRHL
chr1	46276589	46276589	1	-	rs17102101	G	T	SNV	-5, 8	HSF2	HOCOMOCOv11-core-A	HSF2_HUMAN.H11MO.0.A	HSF2_HUMAN.H11MO.0.A	tttttaccttcttGaaatttccttaat	0.935734	0.807543	5.85104	5.11452	3.93391e-06	0.000247553	1	-0.736523	-0.118407	strong	strong	chr1_46276589_G_T_rs17102101	ENSG00000233954	-0.526327	-9.81605	1.6707e-18	high_grade_cartilage	UQCRHL
chr1	46276589	46276589	1	-	rs17102101	G	T	SNV	-5, 8	HSF2	HOCOMOCOv11-core-A	HSF2_HUMAN.H11MO.0.A	HSF2_HUMAN.H11MO.0.A	tttttaccttcttGaaatttccttaat	0.935734	0.807543	5.85104	5.11452	3.93391e-06	0.000247553	1	-0.736523	-0.118407	strong	strong	chr1_46276589_G_T_rs17102101	ENSG00000233954	-0.575798	-8.44992	3.46422e-15	synovium	UQCRHL
chr1	46276589	46276589	1	+	rs17102101	G	T	SNV	-5, 7	HSF2	jaspar2022	MA0770.1	MA0770.1	ttttaccttcttGaaatttccttaa	0.954809	0.828369	15.1059	13.1226	1.16229e-06	7.88569e-05	1	-1.98333	-0.12541	strong	strong	chr1_46276589_G_T_rs17102101	ENSG00000233954	-0.60845	-11.0043	1.36314e-22	low_grade_cartilage	UQCRHL
chr1	46276589	46276589	1	+	rs17102101	G	T	SNV	-5, 7	HSF2	jaspar2022	MA0770.1	MA0770.1	ttttaccttcttGaaatttccttaa	0.954809	0.828369	15.1059	13.1226	1.16229e-06	7.88569e-05	1	-1.98333	-0.12541	strong	strong	chr1_46276589_G_T_rs17102101	ENSG00000233954	-0.526327	-9.81605	1.6707e-18	high_grade_cartilage	UQCRHL
chr1	46276589	46276589	1	+	rs17102101	G	T	SNV	-5, 7	HSF2	jaspar2022	MA0770.1	MA0770.1	ttttaccttcttGaaatttccttaa	0.954809	0.828369	15.1059	13.1226	1.16229e-06	7.88569e-05	1	-1.98333	-0.12541	strong	strong	chr1_46276589_G_T_rs17102101	ENSG00000233954	-0.575798	-8.44992	3.46422e-15	synovium	UQCRHL
chr1	46276589	46276589	1	+	rs17102101	G	T	SNV	-5, 7	HSF4	jaspar2022	MA0771.1	MA0771.1	ttttaccttcttGaaatttccttaa	0.974233	0.806445	11.6051	9.63814	1.41561e-06	0.000447601	1	-1.96693	-0.165189	strong	strong	chr1_46276589_G_T_rs17102101	ENSG00000233954	-0.60845	-11.0043	1.36314e-22	low_grade_cartilage	UQCRHL
chr1	46276589	46276589	1	+	rs17102101	G	T	SNV	-5, 7	HSF4	jaspar2022	MA0771.1	MA0771.1	ttttaccttcttGaaatttccttaa	0.974233	0.806445	11.6051	9.63814	1.41561e-06	0.000447601	1	-1.96693	-0.165189	strong	strong	chr1_46276589_G_T_rs17102101	ENSG00000233954	-0.526327	-9.81605	1.6707e-18	high_grade_cartilage	UQCRHL
chr1	46276589	46276589	1	+	rs17102101	G	T	SNV	-5, 7	HSF4	jaspar2022	MA0771.1	MA0771.1	ttttaccttcttGaaatttccttaa	0.974233	0.806445	11.6051	9.63814	1.41561e-06	0.000447601	1	-1.96693	-0.165189	strong	strong	chr1_46276589_G_T_rs17102101	ENSG00000233954	-0.575798	-8.44992	3.46422e-15	synovium	UQCRHL
chr1	46276589	46276589	1	+	rs17102101	G	T	SNV	-5, 7	HSF4	SwissRegulon	HSF4.SwissRegulon	HSF4.SwissRegulon	ttttaccttcttGaaatttccttaa	0.974233	0.806445	11.6051	9.63814	1.41561e-06	0.000447601	1	-1.96693	-0.165189	strong	strong	chr1_46276589_G_T_rs17102101	ENSG00000233954	-0.60845	-11.0043	1.36314e-22	low_grade_cartilage	UQCRHL
chr1	46276589	46276589	1	+	rs17102101	G	T	SNV	-5, 7	HSF4	SwissRegulon	HSF4.SwissRegulon	HSF4.SwissRegulon	ttttaccttcttGaaatttccttaa	0.974233	0.806445	11.6051	9.63814	1.41561e-06	0.000447601	1	-1.96693	-0.165189	strong	strong	chr1_46276589_G_T_rs17102101	ENSG00000233954	-0.526327	-9.81605	1.6707e-18	high_grade_cartilage	UQCRHL
chr1	46276589	46276589	1	+	rs17102101	G	T	SNV	-5, 7	HSF4	SwissRegulon	HSF4.SwissRegulon	HSF4.SwissRegulon	ttttaccttcttGaaatttccttaa	0.974233	0.806445	11.6051	9.63814	1.41561e-06	0.000447601	1	-1.96693	-0.165189	strong	strong	chr1_46276589_G_T_rs17102101	ENSG00000233954	-0.575798	-8.44992	3.46422e-15	synovium	UQCRHL
chr19	21847655	21847655	1	-	rs1877130	A	C	SNV	-6, 3	SREBF2	jaspar2022	MA0596.1	MA0596.1	aagatcacaCcattgcact	0.904544	0.985139	10.1561	11.0514	0.000166893	4.76837e-06	1	0.895303	0.07982	strong	strong	chr19_21847655_A_C_rs1877130	ENSG00000142621	-0.550115	-8.39498	4.95425e-15	synovium	FHAD1
chr1	46301079	46301079	1	+	rs3753362	C	A	SNV	-17, 3	ZNF675	jaspar2022	MA1714.1	MA1714.1	tttagggggaagaggccacaAgggaagaagttcctccagag	0.752486	0.890519	10.6075	12.4863	0.000376188	1.72612e-06	1	1.87883	0.134428	strong	strong	chr1_46301079_C_A_rs3753362	ENSG00000233954	-0.60845	-11.0043	1.36314e-22	low_grade_cartilage	UQCRHL
chr1	46301079	46301079	1	+	rs3753362	C	A	SNV	-17, 3	ZNF675	jaspar2022	MA1714.1	MA1714.1	tttagggggaagaggccacaAgggaagaagttcctccagag	0.752486	0.890519	10.6075	12.4863	0.000376188	1.72612e-06	1	1.87883	0.134428	strong	strong	chr1_46301079_C_A_rs3753362	ENSG00000233954	-0.526327	-9.81605	1.6707e-18	high_grade_cartilage	UQCRHL
chr1	46301079	46301079	1	+	rs3753362	C	A	SNV	-17, 3	ZNF675	jaspar2022	MA1714.1	MA1714.1	tttagggggaagaggccacaAgggaagaagttcctccagag	0.752486	0.890519	10.6075	12.4863	0.000376188	1.72612e-06	1	1.87883	0.134428	strong	strong	chr1_46301079_C_A_rs3753362	ENSG00000233954	-0.575798	-8.44992	3.46422e-15	synovium	UQCRHL
chr1	46362438	46362438	1	-	rs41294482	C	G	SNV	-9, 4	TF65	HOCOMOCOv11-core-A	TF65_HUMAN.H11MO.0.A	TF65_HUMAN.H11MO.0.A	cacattggaaaaaCcctctgagctgaa	0.952581	0.837281	11.1704	9.83769	9.0301e-06	0.00025361	1	-1.33273	-0.113729	strong	strong	chr1_46362438_C_A_rs41294482	ENSG00000233954	-0.60363	-10.443	7.01819e-21	low_grade_cartilage	UQCRHL
chr1	46362438	46362438	1	-	rs41294482	C	G	SNV	-9, 4	TF65	HOCOMOCOv11-core-A	TF65_HUMAN.H11MO.0.A	TF65_HUMAN.H11MO.0.A	cacattggaaaaaCcctctgagctgaa	0.952581	0.837281	11.1704	9.83769	9.0301e-06	0.00025361	1	-1.33273	-0.113729	strong	strong	chr1_46362438_C_A_rs41294482	ENSG00000233954	-0.539083	-9.71735	3.16121e-18	high_grade_cartilage	UQCRHL
chr1	46362438	46362438	1	-	rs41294482	C	G	SNV	-9, 4	TF65	HOCOMOCOv11-core-A	TF65_HUMAN.H11MO.0.A	TF65_HUMAN.H11MO.0.A	cacattggaaaaaCcctctgagctgaa	0.952581	0.837281	11.1704	9.83769	9.0301e-06	0.00025361	1	-1.33273	-0.113729	strong	strong	chr1_46362438_C_A_rs41294482	ENSG00000233954	-0.501817	-7.24101	6.77549e-12	synovium	UQCRHL
chr19	21760075	21760075	1	-	rs56168029	G	T	SNV	-3, 12	ZNF460	jaspar2022	MA1596.1	MA1596.1	taatcccagcaactcGggaggctgaggcagg	1	0.913696	18.2162	16.6654	0	5.40633e-07	1	-1.55086	-0.085136	strong	strong	chr19_21760075_G_A_rs56168029	ENSG00000142621	0.687663	12.3422	3.84393e-27	synovium	FHAD1
chr19	21823813	21823813	1	-	rs7247610	T	G	SNV	-3, 6	HOXB1	SwissRegulon	HOXB1.SwissRegulon	HOXB1.SwissRegulon	ggtgatccaTccatctcgg	0.98384	0.853781	11.7633	10.2379	9.53674e-07	0.000132561	1	-1.5254	-0.127618	strong	strong	chr19_21823813_T_C_rs7247610	ENSG00000142621	-0.528465	-7.99179	6.59387e-14	synovium	FHAD1
chr19	21725251	21725251	1	+	rs7252798	C	A	SNV	-7, 8	HBP1	SwissRegulon	HBP1.SwissRegulon	HBP1.SwissRegulon	cataataacacttcaAtgaatgcacaatagt	0.874921	0.970485	10.0548	11.1333	0.00013725	4.56255e-06	1	1.07851	0.0940586	strong	strong	chr19_21725251_C_T_rs7252798	ENSG00000142621	-0.687457	-12.3257	4.34678e-27	synovium	FHAD1
chr3	34208455	34208455	1	-	rs73827374	T	C	SNV	-10, 3	RORA	jaspar2022	MA0072.1	MA0072.1	agaatgacccagtTttgatctaaacag	0.950822	0.839318	13.63	12.0495	9.25362e-06	0.000193242	1	-1.58054	-0.110318	strong	strong	chr3_34208455_T_C_rs73827374	ENSG00000185880	-0.648727	-8.07418	3.90637e-14	synovium	TRIM69
chr3	34208455	34208455	1	-	rs73827374	T	C	SNV	-10, 3	RORA_2	JASPAR_CORE	RORA_2	MA0072.1	agaatgacccagtTttgatctaaacag	0.950822	0.839318	13.63	12.0495	9.25362e-06	0.000193242	1	-1.58054	-0.110318	strong	strong	chr3_34208455_T_C_rs73827374	ENSG00000185880	-0.648727	-8.07418	3.90637e-14	synovium	TRIM69
chr3	34208455	34208455	1	-	rs73827374	T	C	SNV	-9, 2	RORC	jaspar2022	MA1151.1	MA1151.1	aatgacccagtTttgatctaaac	0.967554	0.828664	7.66806	6.58995	8.58307e-06	0.000939727	1	-1.07811	-0.136126	strong	strong	chr3_34208455_T_C_rs73827374	ENSG00000185880	-0.648727	-8.07418	3.90637e-14	synovium	TRIM69
chr16	35768572	35768572	1	-	rs74943243	T	A	SNV	-5, 6	MGA::EVX1	jaspar2022	MA1960.1	MA1960.1	aaaagagaattAccaccttgctg	0.853746	0.970047	10.6023	12.0229	0.000149786	5.1856e-06	1	1.42062	0.11467	strong	strong	chr16_35768572_T_A_rs74943243	ENSG00000069329	0.185064	7.17116	1.2076e-11	low_grade_cartilage	VPS35
chr16	35768572	35768572	1	-	rs74943243	T	A	SNV	-5, 6	MGA::EVX1	jaspar2022	MA1960.1	MA1960.1	aaaagagaattAccaccttgctg	0.853746	0.970047	10.6023	12.0229	0.000149786	5.1856e-06	1	1.42062	0.11467	strong	strong	chr16_35768572_T_A_rs74943243	ENSG00000091651	0.483887	7.07606	2.1086e-11	low_grade_cartilage	ORC6
chr1	46417996	46417996	1	-	rs7520850	G	C	SNV	-9, 7	SOX4	SwissRegulon	SOX4.SwissRegulon	SOX4.SwissRegulon	cgcctggccaccctttGttctttgtagcattat	0.98812	0.887076	10.7906	9.70387	2.17231e-06	0.000356231	1	-1.08675	-0.0995342	strong	strong	chr1_46417996_G_A_rs7520850	ENSG00000233954	-0.595366	-9.07842	7.59117e-17	low_grade_cartilage	UQCRHL
chr1	46417996	46417996	1	-	rs7520850	G	C	SNV	-9, 7	SOX4	SwissRegulon	SOX4.SwissRegulon	SOX4.SwissRegulon	cgcctggccaccctttGttctttgtagcattat	0.98812	0.887076	10.7906	9.70387	2.17231e-06	0.000356231	1	-1.08675	-0.0995342	strong	strong	chr1_46417996_G_A_rs7520850	ENSG00000233954	-0.511001	-7.99794	1.45632e-13	high_grade_cartilage	UQCRHL
chr1	46417996	46417996	1	-	rs7520850	G	C	SNV	-9, 7	SOX4	SwissRegulon	SOX4.SwissRegulon	SOX4.SwissRegulon	cgcctggccaccctttGttctttgtagcattat	0.98812	0.887076	10.7906	9.70387	2.17231e-06	0.000356231	1	-1.08675	-0.0995342	strong	strong	chr1_46417996_G_A_rs7520850	ENSG00000233954	-0.517386	-7.04336	2.19443e-11	synovium	UQCRHL
chr1	46417996	46417996	1	-	rs7520850	G	C	SNV	-5, 6	TCF7L1	jaspar2022	MA1421.1	MA1421.1	ggccaccctttGttctttgtagc	0.909799	0.794535	13.6464	11.9381	5.54323e-06	0.000212312	1	-1.7083	-0.114014	strong	strong	chr1_46417996_G_A_rs7520850	ENSG00000233954	-0.595366	-9.07842	7.59117e-17	low_grade_cartilage	UQCRHL
chr1	46417996	46417996	1	-	rs7520850	G	C	SNV	-5, 6	TCF7L1	jaspar2022	MA1421.1	MA1421.1	ggccaccctttGttctttgtagc	0.909799	0.794535	13.6464	11.9381	5.54323e-06	0.000212312	1	-1.7083	-0.114014	strong	strong	chr1_46417996_G_A_rs7520850	ENSG00000233954	-0.511001	-7.99794	1.45632e-13	high_grade_cartilage	UQCRHL
chr1	46417996	46417996	1	-	rs7520850	G	C	SNV	-5, 6	TCF7L1	jaspar2022	MA1421.1	MA1421.1	ggccaccctttGttctttgtagc	0.909799	0.794535	13.6464	11.9381	5.54323e-06	0.000212312	1	-1.7083	-0.114014	strong	strong	chr1_46417996_G_A_rs7520850	ENSG00000233954	-0.517386	-7.04336	2.19443e-11	synovium	UQCRHL
chr16	35121947	35121947	1	+	rs75553978	T	C	SNV	-9, 4	E2F7	jaspar2022	MA0758.1	MA0758.1	catcttttccagcCaaaacaattttat	0.836225	0.914486	19.4905	21.3103	6.29947e-06	3.35276e-07	1	1.81984	0.0781087	strong	strong	chr16_35121947_T_C_rs75553978	ENSG00000069329	0.288168	7.66785	6.14045e-13	low_grade_cartilage	VPS35
chr16	35121947	35121947	1	+	rs75553978	T	C	SNV	-8, 3	E2F8	SwissRegulon	E2F8.SwissRegulon	E2F8.SwissRegulon	tcttttccagcCaaaacaatttt	0.830767	0.906112	16.3085	17.7794	2.50936e-05	1.78814e-06	1	1.47093	0.075	strong	strong	chr16_35121947_T_C_rs75553978	ENSG00000069329	0.288168	7.66785	6.14045e-13	low_grade_cartilage	VPS35
chr3	34208989	34208989	1	+	rs76118907	C	G	SNV	-12, 4	RARA::RXRA	jaspar2022	MA0159.1	MA0159.1	aatagggttagaaagaGggcatgactatatctc	0.809137	0.892189	9.00533	9.89761	0.000188649	8.00844e-06	1	0.892277	0.080706	strong	strong	chr3_34208989_C_G_rs76118907	ENSG00000185880	-0.648727	-8.07418	3.90637e-14	synovium	TRIM69
chr3	34208989	34208989	1	+	rs76118907	C	G	SNV	-12, 4	RXR::RAR_DR5	JASPAR_CORE	RXR::RAR_DR5	MA0159.1	aatagggttagaaagaGggcatgactatatctc	0.809137	0.892189	9.00533	9.89761	0.000188649	8.00844e-06	1	0.892277	0.080706	strong	strong	chr3_34208989_C_G_rs76118907	ENSG00000185880	-0.648727	-8.07418	3.90637e-14	synovium	TRIM69
chr3	34208989	34208989	1	+	rs76118907	C	G	SNV	-12, 7	RXRA	HOCOMOCOv11-core-A	RXRA_HUMAN.H11MO.0.A	RXRA_HUMAN.H11MO.0.A	ttgaatagggttagaaagaGggcatgactatatctctaa	0.744017	0.936963	5.43257	6.74161	0.00437414	6.24644e-06	1	1.30904	0.18259	strong	strong	chr3_34208989_C_G_rs76118907	ENSG00000185880	-0.648727	-8.07418	3.90637e-14	synovium	TRIM69
chr3	34208906	34208906	1	+	rs77470279	G	A	SNV	-10, 6	SOX4	SwissRegulon	SOX4.SwissRegulon	SOX4.SwissRegulon	caatatgatataacaaAggggtggaatcctgtg	0.896734	0.981027	9.80774	10.7143	0.000234614	1.00009e-05	1	0.906603	0.0830344	strong	strong	chr3_34208906_G_A_rs77470279	ENSG00000185880	-0.648727	-8.07418	3.90637e-14	synovium	TRIM69
chr19	21828913	21828913	1	+	rs10414358	C	A	SNV	-4, 6	PITX1	SwissRegulon	PITX1.SwissRegulon	PITX1.SwissRegulon	ggcgcctataAtcccagctac	0.888287	0.975021	12.6579	13.8837	1.83582e-05	7.15256e-07	1	1.22581	0.0861018	strong	strong	chr19_21828913_C_G_rs10414358	ENSG00000142621	-0.528465	-7.99179	6.59387e-14	synovium	FHAD1
chr19	21775202	21775202	1	-	rs12710186	T	C	SNV	1, 8	GTF2I	SwissRegulon	GTF2I.SwissRegulon	GTF2I.SwissRegulon	ccccacggCctccctct	0.850234	0.98694	11.2014	12.9951	0.000244141	3.8147e-06	1	1.79371	0.136233	strong	strong	chr19_21775202_T_C_rs12710186	ENSG00000142621	0.543906	8.07477	3.89174e-14	synovium	FHAD1
chr19	21775202	21775202	1	+	rs12710186	T	C	SNV	-12, 6	PML	SwissRegulon	PML.SwissRegulon	PML.SwissRegulon	ctgtccctctccccacggCctccctctccctctcttt	0.756343	0.908213	8.91702	10.6684	0.0010621	2.28495e-06	1	1.75137	0.149347	strong	strong	chr19_21775202_T_C_rs12710186	ENSG00000142621	0.543906	8.07477	3.89174e-14	synovium	FHAD1
chr19	21775202	21775202	1	+	rs12710186	T	C	SNV	-7, 8	ZNF460	jaspar2022	MA1596.1	MA1596.1	tccctctccccacggCctccctctccctctc	0.763267	0.864572	13.9622	15.7826	0.00013077	4.19724e-06	1	1.82042	0.0999341	strong	strong	chr19_21775202_T_C_rs12710186	ENSG00000142621	0.543906	8.07477	3.89174e-14	synovium	FHAD1
chr1	46301079	46301079	1	+	rs3753362	C	T	SNV	-16, 4	PTF1A	SwissRegulon	PTF1A.SwissRegulon	PTF1A.SwissRegulon	ttagggggaagaggccacaTgggaagaagttcctccagag	0.805575	0.892837	7.23996	7.98288	0.000204312	6.30322e-06	1	0.742921	0.083519	strong	strong	chr1_46301079_C_A_rs3753362	ENSG00000233954	-0.60845	-11.0043	1.36314e-22	low_grade_cartilage	UQCRHL
chr1	46301079	46301079	1	+	rs3753362	C	T	SNV	-16, 4	PTF1A	SwissRegulon	PTF1A.SwissRegulon	PTF1A.SwissRegulon	ttagggggaagaggccacaTgggaagaagttcctccagag	0.805575	0.892837	7.23996	7.98288	0.000204312	6.30322e-06	1	0.742921	0.083519	strong	strong	chr1_46301079_C_A_rs3753362	ENSG00000233954	-0.526327	-9.81605	1.6707e-18	high_grade_cartilage	UQCRHL
chr1	46301079	46301079	1	+	rs3753362	C	T	SNV	-16, 4	PTF1A	SwissRegulon	PTF1A.SwissRegulon	PTF1A.SwissRegulon	ttagggggaagaggccacaTgggaagaagttcctccagag	0.805575	0.892837	7.23996	7.98288	0.000204312	6.30322e-06	1	0.742921	0.083519	strong	strong	chr1_46301079_C_A_rs3753362	ENSG00000233954	-0.575798	-8.44992	3.46422e-15	synovium	UQCRHL
chr19	21739834	21739834	1	+	rs4338909	T	G	SNV	-8, 10	STAT2	HOCOMOCOv11-core-A	STAT2_HUMAN.H11MO.0.A	STAT2_HUMAN.H11MO.0.A	tgtctctaataaataaaaGaaaataaaattaaattaa	0.810311	0.898782	11.4893	12.7057	0.000205532	1.05413e-05	1	1.21641	0.0862865	strong	strong	chr19_21739834_T_G_rs4338909	ENSG00000142621	0.687663	12.3422	3.84393e-27	synovium	FHAD1
chr16	35101151	35101151	1	-	rs4985564	G	C	SNV	-1, 10	FOXD2	jaspar2022	MA0847.3	MA0847.3	ttggcaaaactGtttagttaaaa	0.936404	0.858994	11.2919	10.3682	9.89437e-06	0.000142395	1	-0.923691	-0.07665	strong	strong	chr16_35101151_G_C_rs4985564	ENSG00000069329	0.209957	8.99493	1.3182e-16	low_grade_cartilage	VPS35
chr16	35101151	35101151	1	-	rs4985564	G	C	SNV	-1, 10	FOXD2	jaspar2022	MA0847.3	MA0847.3	ttggcaaaactGtttagttaaaa	0.936404	0.858994	11.2919	10.3682	9.89437e-06	0.000142395	1	-0.923691	-0.07665	strong	strong	chr16_35101151_G_C_rs4985564	ENSG00000091651	0.621933	10.6103	2.18184e-21	low_grade_cartilage	ORC6
chr16	35101151	35101151	1	-	rs4985564	G	C	SNV	-1, 10	FOXD2	jaspar2022	MA0847.3	MA0847.3	ttggcaaaactGtttagttaaaa	0.936404	0.858994	11.2919	10.3682	9.89437e-06	0.000142395	1	-0.923691	-0.07665	strong	strong	chr16_35101151_G_C_rs4985564	ENSG00000140795	0.607234	9.68775	1.27184e-18	low_grade_cartilage	MYLK3
chr16	35101151	35101151	1	-	rs4985564	G	C	SNV	-1, 10	FOXD2	jaspar2022	MA0847.3	MA0847.3	ttggcaaaactGtttagttaaaa	0.936404	0.858994	11.2919	10.3682	9.89437e-06	0.000142395	1	-0.923691	-0.07665	strong	strong	chr16_35101151_G_C_rs4985564	ENSG00000091651	0.530817	8.84352	8.16809e-16	high_grade_cartilage	ORC6
chr16	35101151	35101151	1	-	rs4985564	G	C	SNV	-1, 10	FOXD2	jaspar2022	MA0847.3	MA0847.3	ttggcaaaactGtttagttaaaa	0.936404	0.858994	11.2919	10.3682	9.89437e-06	0.000142395	1	-0.923691	-0.07665	strong	strong	chr16_35101151_G_C_rs4985564	ENSG00000140795	0.522032	7.30643	8.46249e-12	high_grade_cartilage	MYLK3
chr16	35101151	35101151	1	-	rs4985564	G	C	SNV	-3, 10	FOXE1	jaspar2022	MA1487.2	MA1487.2	cattggcaaaactGtttagttaaaaat	0.922359	0.781796	11.7794	10.0064	9.17539e-06	0.00062564	1	-1.77306	-0.138968	strong	strong	chr16_35101151_G_C_rs4985564	ENSG00000069329	0.209957	8.99493	1.3182e-16	low_grade_cartilage	VPS35
chr16	35101151	35101151	1	-	rs4985564	G	C	SNV	-3, 10	FOXE1	jaspar2022	MA1487.2	MA1487.2	cattggcaaaactGtttagttaaaaat	0.922359	0.781796	11.7794	10.0064	9.17539e-06	0.00062564	1	-1.77306	-0.138968	strong	strong	chr16_35101151_G_C_rs4985564	ENSG00000091651	0.621933	10.6103	2.18184e-21	low_grade_cartilage	ORC6
chr16	35101151	35101151	1	-	rs4985564	G	C	SNV	-3, 10	FOXE1	jaspar2022	MA1487.2	MA1487.2	cattggcaaaactGtttagttaaaaat	0.922359	0.781796	11.7794	10.0064	9.17539e-06	0.00062564	1	-1.77306	-0.138968	strong	strong	chr16_35101151_G_C_rs4985564	ENSG00000140795	0.607234	9.68775	1.27184e-18	low_grade_cartilage	MYLK3
chr16	35101151	35101151	1	-	rs4985564	G	C	SNV	-3, 10	FOXE1	jaspar2022	MA1487.2	MA1487.2	cattggcaaaactGtttagttaaaaat	0.922359	0.781796	11.7794	10.0064	9.17539e-06	0.00062564	1	-1.77306	-0.138968	strong	strong	chr16_35101151_G_C_rs4985564	ENSG00000091651	0.530817	8.84352	8.16809e-16	high_grade_cartilage	ORC6
chr16	35101151	35101151	1	-	rs4985564	G	C	SNV	-3, 10	FOXE1	jaspar2022	MA1487.2	MA1487.2	cattggcaaaactGtttagttaaaaat	0.922359	0.781796	11.7794	10.0064	9.17539e-06	0.00062564	1	-1.77306	-0.138968	strong	strong	chr16_35101151_G_C_rs4985564	ENSG00000140795	0.522032	7.30643	8.46249e-12	high_grade_cartilage	MYLK3
chr16	35538957	35538957	1	-	rs56227375	G	A	SNV	-7, 3	IRF5	SwissRegulon	IRF5.SwissRegulon	IRF5.SwissRegulon	taagagtttcGgttaaattct	0.989339	0.854956	11.6288	10.071	2.6226e-06	0.000335693	1	-1.5578	-0.132552	strong	strong	chr16_35538957_G_A_rs56227375	ENSG00000069329	0.156877	6.96307	4.06597e-11	low_grade_cartilage	VPS35
chr16	35538957	35538957	1	-	rs56227375	G	A	SNV	-7, 3	IRF5	SwissRegulon	IRF5.SwissRegulon	IRF5.SwissRegulon	taagagtttcGgttaaattct	0.989339	0.854956	11.6288	10.071	2.6226e-06	0.000335693	1	-1.5578	-0.132552	strong	strong	chr16_35538957_G_A_rs56227375	ENSG00000091651	0.428041	7.24258	7.92329e-12	low_grade_cartilage	ORC6
chr16	35538957	35538957	1	-	rs56227375	G	A	SNV	-6, 2	IRF6	jaspar2022	MA1509.1	MA1509.1	agagtttcGgttaaatt	1	0.860351	13.1323	11.3053	0	0.000190735	1	-1.82694	-0.139118	strong	strong	chr16_35538957_G_A_rs56227375	ENSG00000069329	0.156877	6.96307	4.06597e-11	low_grade_cartilage	VPS35
chr16	35538957	35538957	1	-	rs56227375	G	A	SNV	-6, 2	IRF6	jaspar2022	MA1509.1	MA1509.1	agagtttcGgttaaatt	1	0.860351	13.1323	11.3053	0	0.000190735	1	-1.82694	-0.139118	strong	strong	chr16_35538957_G_A_rs56227375	ENSG00000091651	0.428041	7.24258	7.92329e-12	low_grade_cartilage	ORC6
chr3	34208397	34208397	1	+	rs79921993	G	T	SNV	-4, 12	BARX1	SwissRegulon	BARX1.SwissRegulon	BARX1.SwissRegulon	tatttctgcattcgttTaaataataattattca	0.796925	0.926173	10.7407	12.4241	0.000331361	2.92691e-06	1	1.68336	0.125759	strong	strong	chr3_34208397_G_T_rs79921993	ENSG00000185880	-0.648727	-8.07418	3.90637e-14	synovium	TRIM69
