## Supplemental Table 11 for "Transcriptome analysis in osteoarthritis primary tissues identifies high-confidence effector genes"

### Sheet: info
Table S11: Significant results of colocalization analysis using the coloc.susie() method between cis-eQTL data from osteoarthritis primary tissues and osteoarthritis GWAS.
Evidence of colocalization was defined as PP4>0.8 or PP4>0.6 + PP4/PP3>2.
Column names	Definition
Gene	Gene identifier of eQTL data
tissue	Tissue of eQTL measurements
GWAS_ID	Knee-related osteoarthritis phenotype
nsnps	Number of variants included in the colocalization analysis
hit1	SNP representative of the Susie finemapped signal for the QTL dataset
hit2	SNP representative of the Susie finemapped signal for the GWAS dataset
PP.H0.abf	Posterior probability of colocalization hypothesis H0
PP.H1.abf	Posterior probability of colocalization hypothesis H1
PP.H2.abf	Posterior probability of colocalization hypothesis H2
PP.H3.abf	Posterior probability of colocalization hypothesis H3
PP.H4.abf	Posterior probability of colocalization hypothesis H4
H4_H3_ratio	Ratio of PP.H4 and PP.H3
gwas_signal	GWAS risk variant

### Sheet: coloc.susie()
cpg	tissue	GWAS_ID	nsnps	hit1	hit2	PP.H0.abf	PP.H1.abf	PP.H2.abf	PP.H3.abf	PP.H4.abf	H4_H3_ratio	gwas_signal
ENSG00000004534	synovium	ALLOA	1563	rs11130227	rs10049087	1.6493e-14	8.41516e-11	2.50573e-05	0.126976	0.872999	6.87533	rs11130207
ENSG00000004534	low_grade_cartilage	ALLOA	1563	rs11130227	rs11130224	8.66772e-19	4.42183e-15	1.625e-05	0.0819814	0.918002	11.1977	rs11130207
ENSG00000103653	low_grade_cartilage	ALLOA	2540	rs11630478	rs11634474	9.92808e-12	0.000188068	1.27584e-08	0.240925	0.758887	3.14988	rs12898997
ENSG00000114904	high_grade_cartilage	ALLOA	2406	rs11719514	rs12629699	5.1382e-10	0.00110956	1.52887e-07	0.32948	0.66941	2.03171	rs11719514
ENSG00000164068	synovium	ALLOA	1735	rs11130227	rs2352974	2.73957e-06	0.00520819	0.000148786	0.282143	0.712497	2.5253	rs11130207
ENSG00000163938	synovium	ALLOA	2435	rs11719514	rs2577831	1.1447e-17	2.54038e-11	1.15217e-07	0.254952	0.745048	2.92231	rs11719514
ENSG00000167578	low_grade_cartilage	TKR	2718	rs35405967	rs35061187	8.14039e-06	4.24773e-05	0.0349023	0.18134	0.783707	4.32176	rs75621460
ENSG00000001617	synovium	ALLOA	1439	rs11130227	rs3774745	1.62454e-06	0.00814866	6.32323e-05	0.316496	0.675291	2.13365	rs11130207
ENSG00000138592	synovium	TKR	3853	rs7181536	rs4380013	6.40422e-13	3.21534e-05	3.90595e-09	0.1953	0.804668	4.12016	rs146939415
ENSG00000138592	synovium	TKR	3853	rs7181536	rs4380013	6.40422e-13	3.21534e-05	3.90595e-09	0.1953	0.804668	4.12016	rs7181536
ENSG00000138592	synovium	ALLOA	3907	rs11638390	rs4380013	3.48024e-13	2.94567e-05	2.12261e-09	0.178836	0.821134	4.59155	rs146939415
ENSG00000138592	synovium	ALLOA	3907	rs11638390	rs4380013	3.48024e-13	2.94567e-05	2.12261e-09	0.178836	0.821134	4.59155	rs62019117
ENSG00000203999	synovium	ALLOA	3970	rs6012893	rs6122894	6.92333e-10	0.000135324	1.65315e-06	0.322449	0.677414	2.10084	rs6012893
ENSG00000140474	low_grade_cartilage	ALLOA	2438	rs11630478	rs9210	1.0329e-10	0.00207754	1.63333e-08	0.32785	0.670072	2.04384	rs12898997
ENSG00000065060	fat_pad	KNEE	3374	rs148024643	rs9357181	1.46177e-14	0.0090997	4.38571e-13	0.272298	0.718603	2.63903	rs148024643
