## Supplemental Table 12 for "Transcriptome analysis in osteoarthritis primary tissues identifies high-confidence effector genes"

### Sheet: info
Table S12: Results (q-value<0.05) of the pathway-based over-enrichment analysis using ConsensusPathDB on the 117 genes that colocalize with knee-related osteoarthritis phenotypes.
Column name	Definition
term_name	Gene Ontology (GO) pathway name
source	Pathway database
pathway_id	GO pathway identity number
size	Size of the tested predefined gene sets
effective_size	Effective size of the predefined gene sets, corrected by the number of set members that are annotated with the user-specified ID type
p-value	P-value for each predefined gene set calculated via a hypergeometric test
q-value	FDR corrected p-value
members_input_overlap_geneids	Gene names of input genes that overlap with the predefined gene sets

### Sheet: PathwayAnalysis
term_name	source	pathway_id	size	effective_size	p-value	q-value	members_input_overlap_geneids
Epidermal cell fate specification	GO	GO:0009957	3	2	0.000136507	0.0319414	ENSG00000185920; ENSG00000168214
Mesonephric tubule development	GO	GO:0072164	87	46	0.000188791	0.0319414	ENSG00000185920; ENSG00000101665; ENSG00000113578; ENSG00000115884; ENSG00000166949
Cellular response to stimulus	GO	GO:0051716	7661	3328	0.000400274	0.0352241	ENSG00000172247; ENSG00000172613; ENSG00000162009; ENSG00000185920; ENSG00000223865; ENSG00000113578; ENSG00000041357; ENSG00000125952; ENSG00000234127; ENSG00000197696; ENSG00000128918; ENSG00000102882; ENSG00000117461; ENSG00000182511; ENSG00000181625; ENSG00000168936; ENSG00000169684; ENSG00000198807; ENSG00000108984; ENSG00000125319; ENSG00000140465; ENSG00000173120; ENSG00000163235; ENSG0000…
9-cis-retinoic acid metabolic process	GO	GO:0042905	4	3	0.000406379	0.0319414	ENSG00000128918; ENSG00000140465
Maintenance of protein location in extracellular region	GO	GO:0071694	8	3	0.000406379	0.0319414	ENSG00000049323; ENSG00000138829
Protein localization to extracellular region	GO	GO:0071692	9	3	0.000406379	0.0319414	ENSG00000049323; ENSG00000138829
Hypothesized Pathways in Pathogenesis of Cardiovascular Disease	Wikipathways	WP3668	25	13	1.40101e-05	0.00626253	ENSG00000102882; ENSG00000049323; ENSG00000166949; ENSG00000138829
TGF-beta Receptor Signaling	Wikipathways	WP560	55	29	0.000400809	0.0368421	ENSG00000102882; ENSG00000049323; ENSG00000166949; ENSG00000101665
TGF-beta receptor signaling in skeletal dysplasias	Wikipathways	WP4816	59	31	0.000521186	0.0368421	ENSG00000102882; ENSG00000049323; ENSG00000166949; ENSG00000101665
Osteoblast differentiation	Wikipathways	WP4787	118	56	0.000582432	0.0368421	ENSG00000102882; ENSG00000117461; ENSG00000185920; ENSG00000113578; ENSG00000168214
Signaling by high-kinase activity BRAF mutants	Reactome	R-HSA-6802948	28	15	0.000736678	0.0368421	ENSG00000102882; ENSG00000075413; ENSG00000103653
Ub-specific processing proteases	Reactome	R-HSA-5689880	214	89	0.00074103	0.0368421	ENSG00000041357; ENSG00000101665; ENSG00000164068; ENSG00000070501; ENSG00000138592; ENSG00000166949
NOTCH4 Intracellular Domain Regulates Transcription	Reactome	R-HSA-9013695	8	4	0.000886249	0.0396153	ENSG00000168214; ENSG00000166949
Deubiquitination	Reactome	R-HSA-5688426	290	134	0.00122496	0.0410763	ENSG00000169592; ENSG00000041357; ENSG00000101665; ENSG00000164068; ENSG00000070501; ENSG00000138592; ENSG00000166949
MAP2K and MAPK activation	Reactome	R-HSA-5674135	38	19	0.00151426	0.0423619	ENSG00000102882; ENSG00000075413; ENSG00000103653
Diseases of signal transduction by growth factor receptors and second messengers	Reactome	R-HSA-5663202	274	139	0.00151631	0.0423619	ENSG00000117461; ENSG00000113578; ENSG00000103653; ENSG00000168214; ENSG00000075413; ENSG00000163235; ENSG00000102882
Cytokine Signaling in Immune system	Reactome	R-HSA-1280215	471	228	0.00180528	0.0474683	ENSG00000117461; ENSG00000115884; ENSG00000223865; ENSG00000049249; ENSG00000108984; ENSG00000234127; ENSG00000103653; ENSG00000102882; ENSG00000166949
PIP3 activates AKT signaling	Reactome	R-HSA-1257604	218	109	0.00212745	0.0477753	ENSG00000117461; ENSG00000113578; ENSG00000102882; ENSG00000163235; ENSG00000198373; ENSG00000111816
PI5P, PP2A and IER3 Regulate PI3K/AKT Signaling	Reactome	R-HSA-6811558	100	46	0.00235136	0.0477753	ENSG00000163235; ENSG00000102882; ENSG00000117461; ENSG00000113578
