## Supplemental Table 13 for "Transcriptome analysis in osteoarthritis primary tissues identifies high-confidence effector genes"

### Sheet: info
Table S13: Results of Mendelian randomization analyses between colocalizing cis-eGenes from osteoarthritis primary tissues eQTL data and knee-related osteoarthritis phenotypes.
Column name	Definition
exposure	Gene identifier of the exposure used in the Mendelian randomization (MR) analysis
tissue	Tissue of expression quantitative trait loci (eQTL) measurements
analysis	Type of eQTL analysis
outcome	Osteoarthritis phenotype used as the outcome in the MR analysis
method	MR analysis method
nsnp	Number of SNPs included in the MR analysis
beta	Causal effect estimate
standard_error	Standard error of causal effect estimate
p_value	P value of MR estimate
odds_ratio	Odds ratio (OR)
ci_lower	95% lower confidence interval of OR
ci_upper	95% upper confidence interval of OR
Fstat	Combined F-statistics
Q	Q-statistics
Q_df	Degree of freedom of Q-statistics
Q_pval	P value of Q-statistics
FlagSensitivity	FALSE if all MR sensitivity analyses were passed
DiffDirection	FALSE if concordant direction of effects across the different MR methods tested
p_value_fdr	FDR-adjusted P value of MR estimate

### Sheet: MR
exposure	tissue	outcome	method	nsnp	beta	standard_error	p_value	odds_ratio	ci_lower	ci_upper	Fstat	Q	Q_df	Q_pval	FlagSensitivity	DiffDirection	p_value_fdr
ENSG00000119147	high_grade_cartilage	ALLOA	Inverse variance weighted	2	-0.0316933	0.00467829	1.24806e-11	0.968804	0.959961	0.977728	70.3372	0.705411	1	0.400972	FALSE	FALSE	7.93766e-11
ENSG00000196696	high_grade_cartilage	ALLOA	Inverse variance weighted	2	-0.118431	0.0146417	6.03459e-16	0.888313	0.863183	0.914175	15.6993	0.140072	1	0.70821	FALSE	FALSE	5.99688e-15
ENSG00000243696	low_grade_cartilage	KNEE	Inverse variance weighted	3	0.0907619	0.0119616	3.25511e-14	1.09501	1.06963	1.12098	16.8854	0.33386	2	0.846259	FALSE	FALSE	2.46458e-13
ENSG00000261740	low_grade_cartilage	KNEE	Inverse variance weighted	2	-0.0619146	0.0131355	2.43451e-06	0.939963	0.916072	0.964477	23.7028	0.236587	1	0.626682	FALSE	FALSE	6.5608e-06
ENSG00000198373	low_grade_cartilage	KNEE	Inverse variance weighted	3	0.215371	0.0245249	1.60945e-18	1.24032	1.18211	1.3014	21.2721	3.90838	2	0.141679	FALSE	FALSE	2.13252e-17
ENSG00000178718	low_grade_cartilage	TKR	Inverse variance weighted	3	-0.227119	0.0245798	2.46352e-20	0.796826	0.759348	0.836154	29.7281	1.06048	2	0.588464	FALSE	FALSE	3.5609e-19
ENSG00000198373	low_grade_cartilage	TKR	Inverse variance weighted	3	0.339775	0.0287444	3.05726e-32	1.40463	1.32768	1.48604	21.2721	1.55858	2	0.458732	FALSE	FALSE	1.21526e-30
ENSG00000261740	low_grade_cartilage	ALLOA	Inverse variance weighted	2	-0.0397804	0.00878302	5.91978e-06	0.961	0.944599	0.977687	23.7028	0.914394	1	0.338951	FALSE	FALSE	1.42613e-05
ENSG00000198373	low_grade_cartilage	ALLOA	Inverse variance weighted	3	0.108265	0.0117014	2.19699e-20	1.11434	1.08908	1.1402	21.2721	0.511726	2	0.774248	FALSE	FALSE	3.49321e-19
ENSG00000157322	low_grade_cartilage	ALLOA	Inverse variance weighted	7	-0.0265483	0.002483	1.10921e-26	0.973801	0.969073	0.978552	84.4994	5.02303	6	0.540862	FALSE	FALSE	2.93941e-25
ENSG00000196696	low_grade_cartilage	ALLOA	Inverse variance weighted	3	-0.0586714	0.0100404	5.11049e-09	0.943017	0.92464	0.961758	44.3365	3.79616	2	0.149856	FALSE	FALSE	2.13833e-08
ENSG00000103653	low_grade_cartilage	ALLOA	Inverse variance weighted	3	-0.142538	0.0125814	9.39932e-30	0.867154	0.846032	0.888804	25.9066	0.934004	2	0.626879	FALSE	FALSE	2.98898e-28
ENSG00000140474	low_grade_cartilage	ALLOA	Inverse variance weighted	3	-0.134118	0.0185632	5.01301e-13	0.874487	0.843242	0.90689	20.0212	4.77072	2	0.0920558	FALSE	FALSE	3.62304e-12
ENSG00000243696	synovium	KNEE	Inverse variance weighted	5	0.0641928	0.00671612	1.20029e-21	1.0663	1.05235	1.08043	47.1738	0.542412	4	0.969243	FALSE	FALSE	2.12051e-20
ENSG00000140474	synovium	KNEE	Inverse variance weighted	4	-0.210483	0.0176745	1.06415e-32	0.810193	0.782606	0.838751	28.0185	0.344947	3	0.951365	FALSE	FALSE	5.63998e-31
ENSG00000169203	synovium	KNEE	Inverse variance weighted	2	0.0866963	0.0172276	4.84339e-07	1.09057	1.05436	1.12802	14.2559	0.603095	1	0.4374	FALSE	FALSE	1.48096e-06
ENSG00000261740	synovium	KNEE	Inverse variance weighted	2	-0.0562236	0.0134248	2.8138e-05	0.945328	0.920778	0.970532	20.2727	1.0935	1	0.295696	FALSE	FALSE	6.1287e-05
ENSG00000198064	synovium	KNEE	Inverse variance weighted	2	0.039832	0.0138216	0.00395312	1.04064	1.01282	1.06921	18.3875	0.515067	1	0.472954	FALSE	FALSE	0.00587426
ENSG00000267080	synovium	KNEE	Inverse variance weighted	2	-0.107309	0.0195593	4.10339e-08	0.898248	0.864464	0.933352	23.6045	1.22439	1	0.268501	FALSE	FALSE	1.41835e-07
ENSG00000203791	synovium	TKR	Inverse variance weighted	2	-0.10843	0.0433004	0.0122755	0.897242	0.824236	0.976715	23.0765	1.8156	1	0.177838	FALSE	FALSE	0.0169722
ENSG00000140474	synovium	TKR	Inverse variance weighted	4	-0.305158	0.0295286	4.92738e-25	0.737007	0.695562	0.78092	28.0185	0.0708429	3	0.99509	FALSE	FALSE	1.11922e-23
ENSG00000178802	synovium	TKR	Inverse variance weighted	2	0.42483	0.0555842	2.12212e-14	1.52933	1.37147	1.70536	17.7074	0.560833	1	0.453925	FALSE	FALSE	1.87454e-13
ENSG00000114902	synovium	ALLOA	Inverse variance weighted	5	0.238492	0.0142158	3.62111e-63	1.26933	1.23445	1.3052	19.7762	4.04194	4	0.40036	FALSE	FALSE	5.75757e-61
ENSG00000255495	synovium	ALLOA	Inverse variance weighted	2	0.0493411	0.00897585	3.86113e-08	1.05058	1.03226	1.06922	32.544	1.43481	1	0.230981	FALSE	FALSE	1.36427e-07
ENSG00000140474	synovium	ALLOA	Inverse variance weighted	4	-0.148832	0.0117448	8.42776e-37	0.861714	0.842104	0.88178	28.0185	0.811737	3	0.846658	FALSE	FALSE	6.70007e-35
ENSG00000169203	synovium	ALLOA	Inverse variance weighted	2	0.0499247	0.0198634	0.0119574	1.05119	1.01105	1.09292	14.2559	2.93307	1	0.0867822	FALSE	FALSE	0.0166774
ENSG00000261740	synovium	ALLOA	Inverse variance weighted	2	-0.0364546	0.013989	0.00916183	0.964202	0.938124	0.991004	20.2727	2.48894	1	0.114649	FALSE	FALSE	0.0128914
ENSG00000196696	synovium	ALLOA	Inverse variance weighted	5	-0.0621655	0.00947609	5.37189e-11	0.939727	0.922435	0.957344	34.9562	8.14234	4	0.0865012	FALSE	FALSE	3.28512e-10
ENSG00000243696	high_grade_cartilage	KNEE	Wald ratio	1	0.0561152	0.015934	0.000428726	1.05772	1.0252	1.09127	18.1122				FALSE	FALSE	0.000749092
ENSG00000173376	high_grade_cartilage	KNEE	Wald ratio	1	0.0947439	0.0150866	3.38573e-10	1.09938	1.06734	1.13237	24.7394				FALSE	FALSE	1.79444e-09
ENSG00000185920	high_grade_cartilage	KNEE	Wald ratio	1	-0.130943	0.0338071	0.000107398	0.877268	0.821022	0.937366	21.5014				FALSE	FALSE	0.000208248
ENSG00000136944	high_grade_cartilage	KNEE	Wald ratio	1	0.095729	0.016344	4.70898e-09	1.10046	1.06577	1.13628	21.1252				FALSE	FALSE	2.02359e-08
ENSG00000128918	high_grade_cartilage	KNEE	Wald ratio	1	0.160227	0.0234999	9.21999e-12	1.17378	1.12094	1.22911	18.6008				FALSE	FALSE	6.10824e-11
ENSG00000261740	high_grade_cartilage	KNEE	Wald ratio	1	-0.0743775	0.0171948	1.5213e-05	0.928321	0.897556	0.96014	24.7362				FALSE	FALSE	3.39095e-05
ENSG00000125319	high_grade_cartilage	KNEE	Wald ratio	1	0.0830026	0.0201795	3.90199e-05	1.08654	1.04441	1.13038	18.2377				FALSE	FALSE	8.27222e-05
ENSG00000108984	high_grade_cartilage	KNEE	Wald ratio	1	0.100101	0.0180905	3.14202e-08	1.10528	1.06678	1.14518	25.7539				FALSE	FALSE	1.13541e-07
ENSG00000129353	high_grade_cartilage	KNEE	Wald ratio	1	0.0825528	0.0258599	0.00141141	1.08606	1.03238	1.14252	16.6401				FALSE	FALSE	0.00228994
ENSG00000168936	high_grade_cartilage	TKR	Wald ratio	1	-0.349904	0.0405966	6.75133e-18	0.704756	0.650852	0.763124	26.7176				FALSE	FALSE	7.15641e-17
ENSG00000203791	high_grade_cartilage	TKR	Wald ratio	1	-0.169482	0.0516389	0.00103055	0.844102	0.76285	0.934009	18.1193				FALSE	FALSE	0.00174316
ENSG00000128918	high_grade_cartilage	TKR	Wald ratio	1	0.302294	0.0395226	2.03102e-14	1.35296	1.25211	1.46193	18.6008				FALSE	FALSE	1.87454e-13
ENSG00000178802	high_grade_cartilage	TKR	Wald ratio	1	0.377973	0.0678883	2.5832e-08	1.45932	1.27751	1.66701	14.0256				FALSE	FALSE	9.77925e-08
ENSG00000162009	high_grade_cartilage	TKR	Wald ratio	1	-0.0758463	0.0340159	0.0257654	0.926959	0.867172	0.990867	18.9615				FALSE	FALSE	0.0335795
ENSG00000261713	high_grade_cartilage	TKR	Wald ratio	1	-0.0541198	0.0242719	0.0257654	0.947319	0.903307	0.993475	34.5547				FALSE	FALSE	0.0335795
ENSG00000108984	high_grade_cartilage	TKR	Wald ratio	1	0.1198	0.0297489	5.64865e-05	1.12727	1.06342	1.19495	25.7539				FALSE	FALSE	0.000115146
ENSG00000129353	high_grade_cartilage	TKR	Wald ratio	1	0.129797	0.0427683	0.00240628	1.1386	1.04704	1.23816	16.6401				FALSE	FALSE	0.0036438
ENSG00000163346	high_grade_cartilage	ALLOA	Wald ratio	1	0.0692769	0.0137605	4.79141e-07	1.07173	1.04321	1.10103	22.5487				FALSE	FALSE	1.48096e-06
ENSG00000243696	high_grade_cartilage	ALLOA	Wald ratio	1	0.0658142	0.0110845	2.89401e-09	1.06803	1.04507	1.09149	18.1122				FALSE	FALSE	1.31471e-08
ENSG00000173376	high_grade_cartilage	ALLOA	Wald ratio	1	0.0778469	0.0102589	3.24292e-14	1.08096	1.05944	1.10291	24.7394				FALSE	FALSE	2.46458e-13
ENSG00000111816	high_grade_cartilage	ALLOA	Wald ratio	1	0.0590193	0.0206011	0.00417187	1.0608	1.01882	1.10451	15.9248				FALSE	FALSE	0.00614192
ENSG00000255495	high_grade_cartilage	ALLOA	Wald ratio	1	0.0516804	0.00896497	8.18004e-09	1.05304	1.0347	1.07171	30.2963				FALSE	FALSE	3.17226e-08
ENSG00000185920	high_grade_cartilage	ALLOA	Wald ratio	1	-0.0709473	0.0228555	0.00190816	0.931511	0.890703	0.974188	21.5014				FALSE	FALSE	0.00303397
ENSG00000142186	high_grade_cartilage	ALLOA	Wald ratio	1	0.111651	0.025824	1.53553e-05	1.11812	1.06294	1.17617	14.4443				FALSE	FALSE	3.39095e-05
ENSG00000131981	high_grade_cartilage	ALLOA	Wald ratio	1	0.0523937	0.0104787	5.73303e-07	1.05379	1.03237	1.07566	41.4877				FALSE	FALSE	1.65737e-06
ENSG00000197696	high_grade_cartilage	ALLOA	Wald ratio	1	0.0547315	0.0177188	0.00200907	1.05626	1.0202	1.09358	14.211				FALSE	FALSE	0.00310137
ENSG00000182511	high_grade_cartilage	ALLOA	Wald ratio	1	0.080504	0.0129454	5.01131e-10	1.08383	1.05668	1.11169	27.4209				FALSE	FALSE	2.48999e-09
ENSG00000261740	high_grade_cartilage	ALLOA	Wald ratio	1	-0.0507847	0.0115965	1.19055e-05	0.950483	0.929123	0.972334	24.7362				FALSE	FALSE	2.7838e-05
ENSG00000108984	high_grade_cartilage	ALLOA	Wald ratio	1	0.0442213	0.0116584	0.000148776	1.04521	1.0216	1.06937	25.7539				FALSE	FALSE	0.000272615
ENSG00000129353	high_grade_cartilage	ALLOA	Wald ratio	1	0.0711147	0.017903	7.12052e-05	1.0737	1.03668	1.11205	16.6401				FALSE	FALSE	0.00014152
ENSG00000162613	low_grade_cartilage	KNEE	Wald ratio	1	-0.0824246	0.0217339	0.000149167	0.920881	0.882477	0.960956	47.1237				FALSE	FALSE	0.000272615
ENSG00000115884	low_grade_cartilage	KNEE	Wald ratio	1	0.172092	0.0368315	2.9768e-06	1.18779	1.10506	1.2767	14.8162				FALSE	FALSE	7.75921e-06
ENSG00000173376	low_grade_cartilage	KNEE	Wald ratio	1	0.122278	0.019471	3.38573e-10	1.13007	1.08775	1.17403	32.568				FALSE	FALSE	1.79444e-09
ENSG00000263001	low_grade_cartilage	KNEE	Wald ratio	1	0.179931	0.0668597	0.00712005	1.19714	1.0501	1.36476	14.42				FALSE	FALSE	0.0102917
ENSG00000070501	low_grade_cartilage	KNEE	Wald ratio	1	-0.142974	0.0301426	2.10323e-06	0.866777	0.817051	0.919529	13.9061				FALSE	FALSE	5.76576e-06
ENSG00000185920	low_grade_cartilage	KNEE	Wald ratio	1	-0.107479	0.0277491	0.000107398	0.898096	0.850554	0.948294	19.6207				FALSE	FALSE	0.000208248
ENSG00000051825	low_grade_cartilage	KNEE	Wald ratio	1	0.128354	0.0529948	0.0154346	1.13696	1.02479	1.2614	13.1948				FALSE	FALSE	0.021156
ENSG00000075413	low_grade_cartilage	KNEE	Wald ratio	1	-0.126023	0.0355093	0.000386668	0.881594	0.822324	0.945137	19.6278				FALSE	FALSE	0.000690789
ENSG00000169684	low_grade_cartilage	KNEE	Wald ratio	1	0.0840785	0.0192603	1.26899e-05	1.08771	1.04742	1.12956	22.8037				FALSE	FALSE	2.88243e-05
ENSG00000181625	low_grade_cartilage	KNEE	Wald ratio	1	0.0463058	0.0172361	0.00721904	1.04739	1.0126	1.08338	12.5837				FALSE	FALSE	0.0103408
ENSG00000267080	low_grade_cartilage	KNEE	Wald ratio	1	-0.15749	0.0342369	4.22491e-06	0.854285	0.79884	0.913579	13.5477				FALSE	FALSE	1.06629e-05
ENSG00000108984	low_grade_cartilage	KNEE	Wald ratio	1	0.0968468	0.0175024	3.14202e-08	1.10169	1.06454	1.14014	39.1603				FALSE	FALSE	1.13541e-07
ENSG00000129353	low_grade_cartilage	KNEE	Wald ratio	1	0.0685465	0.0214724	0.00141141	1.07095	1.02681	1.11698	29.9734				FALSE	FALSE	0.00228994
ENSG00000188493	low_grade_cartilage	KNEE	Wald ratio	1	-0.105554	0.0329081	0.00133872	0.899826	0.843619	0.959777	14.6533				FALSE	FALSE	0.00221726
ENSG00000168936	low_grade_cartilage	TKR	Wald ratio	1	-0.371792	0.043136	6.75133e-18	0.689498	0.6336	0.750328	37.0749				FALSE	FALSE	7.15641e-17
ENSG00000203791	low_grade_cartilage	TKR	Wald ratio	1	-0.17714	0.0539722	0.00103055	0.837663	0.753576	0.931132	20.1811				FALSE	FALSE	0.00174316
ENSG00000075413	low_grade_cartilage	TKR	Wald ratio	1	-0.127416	0.0557008	0.0221667	0.880368	0.789315	0.981923	19.6278				FALSE	FALSE	0.0298686
ENSG00000261713	low_grade_cartilage	TKR	Wald ratio	1	-0.0517684	0.0232174	0.0257654	0.949549	0.907307	0.993757	42.4413				FALSE	FALSE	0.0335795
ENSG00000162009	low_grade_cartilage	TKR	Wald ratio	1	-0.0671362	0.0301096	0.0257654	0.935068	0.881482	0.991911	31.8943				FALSE	FALSE	0.0335795
ENSG00000108984	low_grade_cartilage	TKR	Wald ratio	1	0.115905	0.0287818	5.64865e-05	1.12289	1.0613	1.18805	39.1603				FALSE	FALSE	0.000115146
ENSG00000129353	low_grade_cartilage	TKR	Wald ratio	1	0.107775	0.035512	0.00240628	1.1138	1.03891	1.19408	29.9734				FALSE	FALSE	0.0036438
ENSG00000163346	low_grade_cartilage	ALLOA	Wald ratio	1	0.0587623	0.011672	4.79141e-07	1.06052	1.03654	1.08506	42.9532				FALSE	FALSE	1.48096e-06
ENSG00000119147	low_grade_cartilage	ALLOA	Wald ratio	1	-0.038109	0.0059062	1.10106e-10	0.962608	0.951529	0.973816	184.145				FALSE	FALSE	6.25247e-10
ENSG00000115652	low_grade_cartilage	ALLOA	Wald ratio	1	0.165878	0.025708	1.10106e-10	1.18043	1.12242	1.24143	14.3002				FALSE	FALSE	6.25247e-10
ENSG00000173376	low_grade_cartilage	ALLOA	Wald ratio	1	0.10047	0.0132403	3.24292e-14	1.10569	1.07737	1.13476	32.568				FALSE	FALSE	2.46458e-13
ENSG00000185920	low_grade_cartilage	ALLOA	Wald ratio	1	-0.058234	0.0187599	0.00190816	0.943429	0.90937	0.978764	19.6207				FALSE	FALSE	0.00303397
ENSG00000131981	low_grade_cartilage	ALLOA	Wald ratio	1	0.0456374	0.00912748	5.73303e-07	1.04669	1.02814	1.06559	48.202				FALSE	FALSE	1.65737e-06
ENSG00000214548	low_grade_cartilage	ALLOA	Wald ratio	1	0.112354	0.0274453	4.24452e-05	1.11891	1.06031	1.18075	15.0709				FALSE	FALSE	8.87998e-05
ENSG00000176371	low_grade_cartilage	ALLOA	Wald ratio	1	0.066762	0.0216136	0.00200907	1.06904	1.0247	1.1153	18.0075				FALSE	FALSE	0.00310137
ENSG00000197696	low_grade_cartilage	ALLOA	Wald ratio	1	0.067086	0.0217185	0.00200907	1.06939	1.02482	1.11589	15.9801				FALSE	FALSE	0.00310137
ENSG00000182511	low_grade_cartilage	ALLOA	Wald ratio	1	0.0907292	0.0145896	5.01131e-10	1.09497	1.0641	1.12674	21.3483				FALSE	FALSE	2.48999e-09
ENSG00000108984	low_grade_cartilage	ALLOA	Wald ratio	1	0.0427837	0.0112793	0.000148776	1.04371	1.02089	1.06704	39.1603				FALSE	FALSE	0.000272615
ENSG00000129353	low_grade_cartilage	ALLOA	Wald ratio	1	0.0590491	0.0148655	7.12052e-05	1.06083	1.03036	1.09219	29.9734				FALSE	FALSE	0.00014152
ENSG00000162613	synovium	KNEE	Wald ratio	1	-0.14052	0.0370526	0.000149167	0.868906	0.80804	0.934357	15.6096				FALSE	FALSE	0.000272615
ENSG00000168237	synovium	KNEE	Wald ratio	1	-0.128616	0.0365205	0.000428726	0.879312	0.81857	0.94456	14.5034				FALSE	FALSE	0.000749092
ENSG00000272573	synovium	KNEE	Wald ratio	1	0.110503	0.02364	2.94788e-06	1.11684	1.06627	1.16981	13.1675				FALSE	FALSE	7.75921e-06
ENSG00000070501	synovium	KNEE	Wald ratio	1	-0.160181	0.0337704	2.10323e-06	0.851989	0.797422	0.910291	12.7403				FALSE	FALSE	5.76576e-06
ENSG00000136944	synovium	KNEE	Wald ratio	1	-0.141307	0.0241256	4.70898e-09	0.868223	0.828123	0.910264	31.243				FALSE	FALSE	2.02359e-08
ENSG00000172613	synovium	KNEE	Wald ratio	1	-0.234448	0.0402439	5.68778e-09	0.791007	0.731011	0.855927	16.2309				FALSE	FALSE	2.31886e-08
ENSG00000140465	synovium	KNEE	Wald ratio	1	-0.149339	0.0258471	7.56937e-09	0.861277	0.818732	0.906034	17.0329				FALSE	FALSE	3.00882e-08
ENSG00000041357	synovium	KNEE	Wald ratio	1	-0.271593	0.0622151	1.26899e-05	0.762165	0.674668	0.861008	14.2166				FALSE	FALSE	2.88243e-05
ENSG00000143603	synovium	TKR	Wald ratio	1	0.299834	0.0657295	5.07547e-06	1.34964	1.1865	1.53521	18.466				FALSE	FALSE	1.26094e-05
ENSG00000049323	synovium	TKR	Wald ratio	1	-0.102267	0.0488509	0.0363083	0.902788	0.820357	0.993502	16.676				FALSE	FALSE	0.0461842
ENSG00000168936	synovium	TKR	Wald ratio	1	-0.382784	0.0444114	6.75133e-18	0.68196	0.625108	0.743982	16.9995				FALSE	FALSE	7.15641e-17
ENSG00000168214	synovium	TKR	Wald ratio	1	0.182946	0.0550035	0.000880744	1.20075	1.07803	1.33743	17.1262				FALSE	FALSE	0.00152216
ENSG00000140465	synovium	TKR	Wald ratio	1	-0.194715	0.0430785	6.18396e-06	0.82307	0.756428	0.895583	17.0329				FALSE	FALSE	1.46754e-05
ENSG00000049249	synovium	ALLOA	Wald ratio	1	0.0645332	0.0176869	0.000263623	1.06666	1.03032	1.10429	14.8656				FALSE	FALSE	0.000476319
ENSG00000143067	synovium	ALLOA	Wald ratio	1	0.0615072	0.0159463	0.00011472	1.06344	1.03071	1.0972	32.0895				FALSE	FALSE	0.000219765
ENSG00000143603	synovium	ALLOA	Wald ratio	1	0.131459	0.0261117	4.79141e-07	1.14049	1.08359	1.20038	18.466				FALSE	FALSE	1.48096e-06
ENSG00000171992	synovium	ALLOA	Wald ratio	1	-0.108878	0.0213341	3.3352e-07	0.89684	0.860112	0.935137	15.1408				FALSE	FALSE	1.10478e-06
ENSG00000172613	synovium	ALLOA	Wald ratio	1	-0.166514	0.0269523	6.48849e-10	0.846611	0.803049	0.892537	16.2309				FALSE	FALSE	3.12627e-09
ENSG00000126775	synovium	ALLOA	Wald ratio	1	0.115951	0.0231902	5.73303e-07	1.12294	1.07304	1.17516	14.5624				FALSE	FALSE	1.65737e-06
ENSG00000103550	fat_pad	KNEE	Wald ratio	1	-0.0735408	0.0150371	1.00516e-06	0.929098	0.902115	0.956889	22.8733				FALSE	FALSE	2.85394e-06
ENSG00000065060	fat_pad	KNEE	Wald ratio	1	0.082767	0.0119011	3.53701e-12	1.08629	1.06124	1.11193	25.931				FALSE	FALSE	2.44515e-11
ENSG00000103550	fat_pad	TKR	Wald ratio	1	-0.118887	0.025845	4.22491e-06	0.887908	0.84405	0.934045	22.8733				FALSE	FALSE	1.06629e-05
ENSG00000103550	fat_pad	ALLOA	Wald ratio	1	-0.041587	0.010103	3.85038e-05	0.959266	0.940457	0.978451	22.8733				FALSE	FALSE	8.27222e-05
