## Supplemental Table 14 for "Transcriptome analysis in osteoarthritis primary tissues identifies high-confidence effector genes"

### Sheet: info
Table S14: Scoring of colocalizing genes based on orthogonal lines of evidence pointing to involvement in osteoarthritis.
Column name	Definition
ensembl_gene_id	Ensembl IDs of colocalizing genes
hgnc_symbol	Gene names of colocalizing genes
coloc.HG	1 if the gene expression colocalizes with knee-related osteoarthritis GWAS in high-grade cartilage
coloc.LG	1 if the gene expression colocalizes with knee-related osteoarthritis GWAS in low-grade cartilage
coloc.Syn	1 if the gene expression colocalizes with knee-related osteoarthritis GWAS in synovium
coloc.FP	1 if the gene expression colocalizes with knee-related osteoarthritis GW fat-pad
OMIM	1 if the gene is associated with a rare and syndromic human disease that shows musculoskeletal phenotypes
OA.ko.mice	1 if knockout mice for the gene show musculoskeletal phenotypes
MR	1 if there is Mendelian randomization (MR) evidence of causal effect of gene expression on knee-related osteoarthritis risk
promoter_enhancer_HiC	1 if variants in the 95% credible set of the colocalization are located in active promoter-enhancer loops in chondrocytes
active_promoter_HiC	1 if variants in the 95% credible set of the colocalization are located in active promoters in chondrocytes
drug	1 if gene is the target of a drug with phase II clinical trials completed
GO2.gene	1 if gene was prioritized in the latest osteoarthritis GWAS meta-analysis

### Sheet: GO2_prioritized_genes_final
ensembl_gene_id	hgnc_symbol	coloc.HG	coloc.LG	coloc.Syn	coloc.FP	OMIM	OA.ko.mice	MR	promoter_enhancer_HiC	active_promoter_HiC	drug	GO2.gene
ENSG00000001617	SEMA3F	0	0	1	0	0	1	0	0	0	0	0
ENSG00000004534	RBM6	1	1	1	0	0	0	0	0	0	0	0
ENSG00000004864	SLC25A13	0	0	1	0	0	0	1	0	0	0	1
ENSG00000016864	GLT8D1	0	0	1	0	0	0	0	0	0	0	0
ENSG00000023330	ALAS1	1	0	0	0	0	1	1	0	0	1	0
ENSG00000041357	PSMA4	0	0	1	0	0	0	1	0	0	1	0
ENSG00000049249	TNFRSF9	0	0	1	0	0	0	1	0	0	1	0
ENSG00000049323	LTBP1	0	0	1	0	1	1	1	0	0	0	1
ENSG00000051825	MPHOSPH9	0	1	0	0	0	0	1	0	0	0	1
ENSG00000054938	CHRDL2	0	1	0	0	0	0	0	0	0	0	1
ENSG00000065060	UHRF1BP1	0	0	0	1	0	0	1	0	0	0	0
ENSG00000070501	POLB	0	1	1	0	0	1	1	0	0	0	0
ENSG00000075413	MARK3	0	1	0	0	0	0	1	0	0	0	0
ENSG00000100243	CYB5R3	1	1	0	1	0	0	1	0	0	0	0
ENSG00000101665	SMAD7	1	0	0	0	0	1	1	0	0	1	0
ENSG00000102882	MAPK3	0	0	1	0	0	0	1	0	0	1	1
ENSG00000103550	KNOP1	0	0	0	1	0	0	1	0	0	0	0
ENSG00000103653	CSK	0	1	0	0	0	1	1	0	0	0	1
ENSG00000104885	DOT1L	0	0	1	0	0	1	1	0	0	0	1
ENSG00000108984	MAP2K6	1	1	0	0	0	0	1	0	0	0	1
ENSG00000111348	ARHGDIB	0	1	0	0	0	0	0	0	0	0	1
ENSG00000111816	FRK	1	0	0	0	0	0	1	0	0	1	0
ENSG00000112280	COL9A1	0	1	0	0	1	1	0	0	0	0	1
ENSG00000113269	RNF130	1	0	0	0	0	0	0	0	0	0	1
ENSG00000113578	FGF1	0	1	0	0	0	0	0	0	0	1	1
ENSG00000114902	SPCS1	0	0	1	0	0	0	1	0	0	0	0
ENSG00000114904	NEK4	1	1	0	0	0	0	1	0	0	0	0
ENSG00000115652	UXS1	0	1	0	0	0	1	1	0	0	0	0
ENSG00000115694	STK25	0	0	1	0	0	0	0	0	0	0	1
ENSG00000115884	SDC1	1	1	0	0	0	0	1	0	0	0	1
ENSG00000117461	PIK3R3	0	1	0	0	0	0	1	0	0	1	0
ENSG00000119147	ECRG4	1	1	1	0	0	1	1	0	0	0	1
ENSG00000125319	HROB	1	0	0	0	0	0	1	0	0	0	0
ENSG00000125952	MAX	0	1	0	0	0	1	0	0	0	0	1
ENSG00000126775	ATG14	0	0	1	0	0	0	1	0	0	0	0
ENSG00000128918	ALDH1A2	1	0	0	0	0	1	1	0	0	0	1
ENSG00000129353	SLC44A2	1	1	1	0	0	1	1	1	0	0	1
ENSG00000130584	ZBTB46	0	1	0	0	0	0	1	0	0	0	1
ENSG00000131981	LGALS3	1	1	0	0	0	1	1	0	1	1	1
ENSG00000136059	VILL	0	1	0	0	0	0	0	0	0	0	0
ENSG00000136944	LMX1B	1	1	1	0	1	1	1	0	0	0	1
ENSG00000137073	UBAP2	0	0	1	0	0	0	1	0	0	0	0
ENSG00000138592	USP8	0	0	1	0	0	1	1	0	0	0	1
ENSG00000138829	FBN2	1	0	0	0	1	1	0	0	0	0	1
ENSG00000140465	CYP1A1	0	0	1	0	0	0	1	0	0	0	0
ENSG00000140474	ULK3	0	1	1	0	0	0	1	0	0	0	0
ENSG00000142186	SCYL1	1	0	0	0	1	1	1	0	0	0	1
ENSG00000143067	ZNF697	0	0	1	0	0	0	1	0	1	0	0
ENSG00000143603	KCNN3	0	0	1	0	1	0	1	0	0	0	1
ENSG00000145725	PPIP5K2	1	0	0	0	0	0	1	0	0	0	0
ENSG00000146067	FAM193B	0	0	1	0	0	0	0	0	0	0	0
ENSG00000153814	JAZF1	0	0	1	0	0	0	0	0	0	0	1
ENSG00000157322	CLEC18A	0	1	0	0	0	0	1	0	0	0	0
ENSG00000157335	CLEC18C	0	1	0	0	0	0	0	0	0	0	0
ENSG00000162009	SSTR5	1	1	0	0	0	0	1	0	0	1	1
ENSG00000162613	FUBP1	0	1	1	0	0	1	1	0	0	0	0
ENSG00000163235	TGFA	0	1	0	0	0	1	1	0	0	1	1
ENSG00000163346	PBXIP1	1	1	1	0	0	1	1	0	0	0	1
ENSG00000163938	GNL3	0	0	1	0	0	1	0	0	0	0	1
ENSG00000164068	RNF123	0	0	1	0	0	0	0	0	0	0	0
ENSG00000166716	ZNF592	0	0	1	0	0	0	1	0	0	0	1
ENSG00000166949	SMAD3	1	1	0	0	1	1	1	0	0	0	1
ENSG00000167523	SPATA33	1	1	1	0	0	0	1	0	0	0	0
ENSG00000167578	RAB4B	0	1	1	1	0	0	1	0	0	0	0
ENSG00000168214	RBPJ	0	1	1	0	1	1	1	0	0	0	1
ENSG00000168237	GLYCTK	0	0	1	0	0	0	0	0	0	0	0
ENSG00000168936	TMEM129	1	1	1	0	0	0	1	0	0	0	0
ENSG00000169203	NPIPB12	1	1	1	1	0	0	1	0	0	0	0
ENSG00000169372	CRADD	0	0	1	0	0	0	1	0	0	0	1
ENSG00000169592	INO80E	0	1	0	0	0	0	0	0	0	0	0
ENSG00000169684	CHRNA5	1	1	0	0	0	0	1	0	0	1	1
ENSG00000170634	ACYP2	0	0	1	0	0	0	0	0	0	0	1
ENSG00000171303	KCNK3	0	0	1	0	0	0	1	0	0	1	0
ENSG00000171992	SYNPO	0	0	1	0	0	0	1	0	0	0	1
ENSG00000172247	C1QTNF4	1	0	0	0	0	0	0	0	0	0	0
ENSG00000172613	RAD9A	0	0	1	0	0	1	1	0	0	0	0
ENSG00000173120	KDM2A	0	1	0	0	0	1	1	0	0	0	0
ENSG00000173376	NDNF	1	1	0	1	1	1	1	0	0	0	0
ENSG00000176371	ZSCAN2	1	1	1	0	0	0	1	0	0	0	1
ENSG00000178718	RPP25	0	1	0	0	0	0	1	0	0	0	0
ENSG00000178802	MPI	1	0	1	0	0	1	1	0	0	0	1
ENSG00000181625	SLX1B	1	1	0	0	0	0	1	0	0	0	0
ENSG00000181915	ADO	1	1	1	0	0	0	0	0	0	0	1
ENSG00000182511	FES	1	1	1	0	0	1	1	0	1	0	1
ENSG00000183876	ARSI	0	0	1	0	0	0	0	0	0	0	0
ENSG00000185920	PTCH1	1	1	1	0	1	1	1	0	0	0	1
ENSG00000188493	C19orf54	0	1	0	0	0	1	1	0	0	0	0
ENSG00000188895	MSL1	0	0	1	0	0	1	0	0	1	0	0
ENSG00000196557	CACNA1H	1	0	0	0	0	1	1	0	0	1	1
ENSG00000196696		1	1	1	0	0	0	1	0	0	0	0
ENSG00000197696	NMB	1	1	1	0	0	1	1	0	0	0	1
ENSG00000198064	NPIPB13	0	0	1	0	0	0	0	0	0	0	0
ENSG00000198373	WWP2	0	1	0	0	0	1	1	1	1	0	1
ENSG00000198807	PAX9	0	0	1	0	0	1	1	0	0	0	1
ENSG00000198860	TSEN15	0	1	0	0	0	0	0	0	0	0	1
ENSG00000203791	EEF1AKMT2	1	1	1	0	0	0	1	0	0	0	1
ENSG00000203999	LINC01270	0	0	1	0	0	0	1	0	0	0	0
ENSG00000214548	MEG3	0	1	0	0	0	1	1	0	0	0	1
ENSG00000223865	HLA-DPB1	0	0	0	1	0	1	1	0	0	0	1
ENSG00000225285	LINC01770	0	1	0	0	0	0	0	0	0	0	0
ENSG00000234127	TRIM26	0	0	1	0	0	0	1	0	0	0	0
ENSG00000243696		1	1	1	0	0	0	1	0	0	0	0
ENSG00000245937	LINC01184	1	0	0	0	0	0	1	0	0	0	0
ENSG00000248592	STIMATE-MUSTN1	0	1	1	0	0	0	1	0	0	0	0
ENSG00000255495		1	0	1	0	0	0	1	0	0	0	0
ENSG00000260233	ZNRD2-DT	0	1	0	0	0	0	1	0	0	0	0
ENSG00000260793		0	1	0	0	0	0	0	0	0	0	0
ENSG00000261713	SSTR5-AS1	1	1	0	0	0	0	1	0	0	0	0
ENSG00000261740	BOLA2-SMG1P6	1	1	1	1	0	0	1	0	0	0	0
ENSG00000263001	GTF2I	0	1	0	0	0	1	0	0	0	0	0
ENSG00000267080	ASB16-AS1	0	1	1	0	0	0	1	0	0	0	0
ENSG00000272391	POM121C	1	1	0	0	0	0	0	0	0	0	0
ENSG00000272573	MUSTN1	0	0	1	0	0	1	1	0	0	0	0
ENSG00000283189		0	0	1	0	0	0	1	0	0	0	0
ENSG00000285043		0	0	1	0	0	0	1	0	0	0	0
ENSG00000288632		0	0	1	0	0	0	1	0	0	0	0
ENSG00000289519		0	0	1	0	0	0	1	0	0	0	0
