## Supplemental Table 15 for "Transcriptome analysis in osteoarthritis primary tissues identifies high-confidence effector genes"

### Sheet: Sheet1
Table S15: Nanostring GeoMX probe counts of spatial transcriptomics data from three osteoarthritis patients. Highlighted rows correspond to the prioritized high-confidence effector genes.
Gene Name	ENSG	Patient 1				Patient 2				Patient 3				YES, if count > 5 in at least two patients
		Superficial Zone	Middle Zone	Deep Zone	Calcified Cartilage	Superficial Zone	Middle Zone	Deep Zone	Calcified Cartilage	Superficial Zone	Middle Zone	Deep Zone	Calcified Cartilage	Superficial Zone	Middle Zone	Deep Zone	Calcified Cartilage
ACYP2	ENSG00000170634	533	52	17	21	255	214	73	21	402	124	10	28	YES	YES	YES	YES
ADO	ENSG00000181915	16	3	1	1	11	14	7	1	12	4	1	1	YES	NO	NO	NO
ALAS1	ENSG00000023330	3	1	2	1	25	21	5	1	13	3	1	1	YES	NO	NO	NO
ALDH1A2	ENSG00000128918	184	18	9	2	41	37	18	2	40	13	3	2	YES	YES	YES	NO
ARHGDIB	ENSG00000111348	47	3	2	1	24	25	13	3	40	6	1	1	YES	YES	NO	NO
ARSI	ENSG00000183876	7	5	4	3	31	26	7	3	25	2	1	1	YES	NO	NO	NO
ATG14	ENSG00000126775	16	4	3	2	31	43	6	1	16	3	1	1	YES	NO	NO	NO
C19orf54	ENSG00000188493	72	5	3	1	23	26	10	2	24	2	2	2	YES	NO	NO	NO
C1QTNF4	ENSG00000172247	8	5	1	1	31	34	7	3	17	5	1	1	YES	NO	NO	NO
CACNA1H	ENSG00000196557	3	1	3	1	21	23	5	1	16	1	1	1	YES	NO	NO	NO
CHRDL2	ENSG00000054938	4	3	2	1	24	28	5	1	15	4	1	1	YES	NO	NO	NO
CHRNA5	ENSG00000169684	2	1	4	1	33	22	9	1	21	1	1	1	YES	NO	NO	NO
CLEC18A	ENSG00000157322	7	1	5	1	16	27	6	1	12	1	1	1	YES	NO	NO	NO
CLEC18C	ENSG00000157335	22	1	4	1	21	27	5	1	20	3	2	1	YES	NO	NO	NO
COL9A1	ENSG00000112280	4	3	3	1	22	20	4	1	8	3	2	1	YES	NO	NO	NO
CRADD	ENSG00000169372	18	2	1	1	33	35	6	3	19	1	1	1	YES	NO	NO	NO
CSK	ENSG00000103653	17	2	4	1	33	27	9	1	18	4	1	1	YES	NO	NO	NO
CYB5R3	ENSG00000100243	8	3	1	1	19	19	2	1	16	6	1	1	YES	YES	NO	NO
CYP1A1	ENSG00000140465	13	1	4	1	25	28	2	1	15	4	1	4	YES	NO	NO	NO
DOT1L	ENSG00000104885	11	3	3	1	24	23	6	2	10	1	1	1	YES	NO	NO	NO
ECRG4	ENSG00000119147	1	1	1	1	19	19	2	1	8	2	1	1	YES	NO	NO	NO
EEF1AKMT2	ENSG00000203791	3	2	2	2	28	28	3	1	14	4	1	1	YES	NO	NO	NO
FAM193B	ENSG00000146067	11	4	1	1	27	19	5	12	16	6	1	1	YES	YES	NO	NO
FBN2	ENSG00000138829	5	1	2	1	20	16	5	1	15	19	1	1	YES	YES	NO	NO
FES	ENSG00000182511	21	3	4	1	33	22	6	1	15	3	1	1	YES	NO	NO	NO
FGF1	ENSG00000113578	3	4	4	1	26	26	4	1	28	5	1	1	YES	NO	NO	NO
FRK	ENSG00000111816	23	2	2	1	18	18	1	1	16	1	1	2	YES	NO	NO	NO
FUBP1	ENSG00000162613	6	3	5	1	22	40	4	1	16	2	1	1	YES	NO	NO	NO
GLT8D1	ENSG00000016864	1	1	1	1	21	19	4	1	16	2	1	1	YES	NO	NO	NO
GLYCTK	ENSG00000168237	81	5	6	1	37	35	7	1	32	7	1	1	YES	YES	YES	NO
GNL3	ENSG00000163938	4	5	1	1	19	15	3	1	11	2	1	1	YES	NO	NO	NO
GTF2I	ENSG00000263001	4	2	4	1	22	22	2	1	14	2	1	1	YES	NO	NO	NO
HLA-DPB1	ENSG00000223865	10	3	6	1	20	21	6	1	13	2	1	1	YES	NO	YES	NO
HROB	ENSG00000125319	60	4	7	1	47	29	14	1	31	9	1	1	YES	YES	YES	NO
INO80E	ENSG00000169592	4	2	3	1	15	18	4	2	6	3	1	1	YES	NO	NO	NO
JAZF1	ENSG00000153814	249	23	10	7	90	47	21	4	77	21	1	4	YES	YES	YES	NO
KCNK3	ENSG00000171303	32	1	1	1	22	18	2	2	9	4	1	1	YES	NO	NO	NO
KCNN3	ENSG00000143603	35	4	4	1	37	29	5	2	17	1	1	1	YES	NO	NO	NO
KDM2A	ENSG00000173120	6	3	3	1	18	15	1	2	13	3	1	1	YES	NO	NO	NO
KNOP1	ENSG00000103550	1	4	1	1	23	16	3	1	16	3	2	1	YES	NO	NO	NO
LGALS3	ENSG00000131981	11	3	2	1	22	25	8	1	21	4	1	1	YES	NO	NO	NO
LMX1B	ENSG00000136944	53	5	5	1	22	20	5	1	31	10	1	1	YES	YES	NO	NO
LTBP1	ENSG00000049323	4	6	4	1	21	32	5	1	14	4	1	1	YES	YES	NO	NO
MAP2K6	ENSG00000108984	11	1	3	1	24	15	3	3	11	1	1	1	YES	NO	NO	NO
MAPK3	ENSG00000102882	47	2	3	1	29	24	3	3	23	10	1	2	YES	YES	NO	NO
MARK3	ENSG00000075413	4	3	5	1	28	58	7	1	16	3	1	1	YES	NO	NO	NO
MAX	ENSG00000125952	2	2	4	1	19	36	1	1	20	2	1	1	YES	NO	NO	NO
MPHOSPH9	ENSG00000051825	10	5	1	1	20	21	5	1	18	5	1	2	YES	NO	NO	NO
MPI	ENSG00000178802	9	4	2	1	28	19	4	1	12	5	1	1	YES	NO	NO	NO
MSL1	ENSG00000188895	73	8	3	5	29	21	9	2	21	5	1	2	YES	YES	NO	NO
MUSTN1	ENSG00000272573	10	1	1	1	10	12	1	1	12	1	1	1	YES	NO	NO	NO
NDNF	ENSG00000173376	11	1	6	1	28	21	3	1	15	5	1	1	YES	NO	NO	NO
NEK4	ENSG00000114904	6	1	1	1	26	29	2	1	14	2	1	1	YES	NO	NO	NO
NMB	ENSG00000197696	44	4	6	1	17	16	2	1	10	1	1	1	YES	NO	NO	NO
PAX9	ENSG00000198807	27	4	2	1	30	16	3	1	8	1	1	1	YES	NO	NO	NO
PBXIP1	ENSG00000163346	6	3	4	1	15	24	4	1	12	1	1	1	YES	NO	NO	NO
PIK3R3	ENSG00000117461	26	5	5	1	30	26	9	1	14	3	2	1	YES	NO	NO	NO
POLB	ENSG00000070501	39	6	2	1	31	27	5	1	23	5	1	1	YES	YES	NO	NO
POM121C	ENSG00000272391	124	13	1	2	40	33	12	2	34	5	2	2	YES	YES	NO	NO
PPIP5K2	ENSG00000145725	2	3	1	1	19	22	2	2	14	5	1	1	YES	NO	NO	NO
PSMA4	ENSG00000041357	6	4	3	1	25	26	8	1	10	1	1	1	YES	NO	NO	NO
PTCH1	ENSG00000185920	27	4	3	1	19	16	4	1	20	2	2	1	YES	NO	NO	NO
RAB4B	ENSG00000167578	30	1	2	1	30	12	3	4	17	3	1	2	YES	NO	NO	NO
RAD9A	ENSG00000172613	36	4	2	2	20	17	6	2	19	3	1	2	YES	NO	NO	NO
RBM6	ENSG00000004534	9	2	3	1	20	36	4	1	13	8	1	1	YES	YES	NO	NO
RBPJ	ENSG00000168214	8	5	1	1	26	15	7	1	14	1	109	1	YES	NO	YES	NO
RNF123	ENSG00000164068	57	7	9	2	31	29	9	3	25	11	1	1	YES	YES	YES	NO
RNF130	ENSG00000113269	8	2	2	3	32	35	3	1	15	2	1	1	YES	NO	NO	NO
RPP25	ENSG00000178718	180	17	6	6	60	60	16	5	72	27	1	7	YES	YES	YES	YES
SCYL1	ENSG00000142186	79	4	1	1	38	35	3	2	23	7	4	1	YES	YES	NO	NO
SDC1	ENSG00000115884	5	1	2	2	15	12	4	1	13	2	1	1	YES	NO	NO	NO
SEMA3F	ENSG00000001617	18	1	2	1	12	19	3	1	17	1	1	1	YES	NO	NO	NO
SLC25A13	ENSG00000004864	6	4	4	1	30	28	3	1	24	1	1	1	YES	NO	NO	NO
SLC44A2	ENSG00000129353	24	3	1	1	13	19	10	1	20	2	1	1	YES	NO	NO	NO
SMAD3	ENSG00000166949	7	3	3	1	23	27	6	1	13	4	1	1	YES	NO	NO	NO
SMAD7	ENSG00000101665	12	6	4	1	27	62	11	1	41	7	1	1	YES	YES	NO	NO
SPATA33	ENSG00000167523	1	3	1	1	22	19	3	1	23	4	1	1	YES	NO	NO	NO
SPCS1	ENSG00000114902	28	2	3	1	33	20	6	1	11	6	1	1	YES	YES	NO	NO
SSTR5	ENSG00000162009	29	3	1	1	18	24	4	1	11	2	1	1	YES	NO	NO	NO
STK25	ENSG00000115694	22	7	2	1	45	20	9	1	13	4	1	1	YES	YES	NO	NO
SYNPO	ENSG00000171992	15	1	1	1	32	24	9	1	23	5	1	1	YES	NO	NO	NO
TGFA	ENSG00000163235	9	2	1	1	24	20	6	1	18	2	1	1	YES	NO	NO	NO
TMEM129	ENSG00000168936	175	14	11	4	78	74	11	1	57	10	3	1	YES	YES	YES	NO
TNFRSF9	ENSG00000049249	6	2	2	1	23	40	5	1	10	2	1	2	YES	NO	NO	NO
TRIM26	ENSG00000234127	60	4	4	1	22	23	8	2	22	8	1	2	YES	YES	NO	NO
TSEN15	ENSG00000198860	1	2	5	1	27	38	7	1	18	1	1	1	YES	NO	NO	NO
UBAP2	ENSG00000137073	162	18	9	5	47	41	9	4	54	16	3	1	YES	YES	YES	NO
UHRF1BP1	ENSG00000065060	16	4	1	1	30	17	6	2	15	2	1	1	YES	NO	NO	NO
ULK3	ENSG00000140474	1	1	3	1	22	17	6	1	8	2	1	1	YES	NO	NO	NO
USP8	ENSG00000138592	6	2	3	1	21	23	1	3	22	1	1	1	YES	NO	NO	NO
UXS1	ENSG00000115652	44	7	3	2	28	28	3	1	23	5	1	3	YES	YES	NO	NO
VILL	ENSG00000136059	11	1	2	1	26	21	6	1	10	2	1	1	YES	NO	NO	NO
WWP2	ENSG00000198373	8	4	3	1	19	16	4	2	12	1	1	1	YES	NO	NO	NO
ZBTB46	ENSG00000130584	14	3	1	1	25	18	5	1	14	2	1	1	YES	NO	NO	NO
ZNF592	ENSG00000166716	10	5	4	1	31	23	4	1	11	1	1	2	YES	NO	NO	NO
ZNF697	ENSG00000143067	5	2	4	1	35	33	8	2	23	3	1	1	YES	NO	NO	NO
ZSCAN2	ENSG00000176371	7	1	2	1	15	17	3	1	14	1	1	1	YES	NO	NO	NO
