## Supplemental Table 16 for "Transcriptome analysis in osteoarthritis primary tissues identifies high-confidence effector genes"

### Sheet: info
Table S16: Results (q-value<0.05) of the pathway-based over-enrichment analysis using ConsensusPathDB on the 38 prioritized genes involved in knee-related osteoarthritis phenotypes.
Column name	Definition
term_name	Gene Ontology (GO) pathway name
term_goid	GO pathway identity number
term_category	GO pathway category name (c=cellular component, m=molecular function, b=biological process annotations)
term_level	GO pathway level
size	Size of the tested predefined gene sets
effective_size	Effective size of the predefined gene sets, corrected by the number of set members that are annotated with the user-specified ID type
p-value	P-value for each predefined gene set calculated via a hypergeometric test
q-value	FDR corrected p-value
members_input_overlap_geneids	Gene names of input genes that overlap with the predefined gene sets

### Sheet: PathwayAnalysis
term_name	term_goid	term_category	term_level	size	effective_size	p-value	q-value	members_input_overlap_geneids
Regulation of cell proliferation	GO:0042127	b	4	1598	750	6.58345e-06	0.00160636	ENSG00000182511; ENSG00000104885; ENSG00000119147; ENSG00000185920; ENSG00000223865; ENSG00000103653; ENSG00000101665; ENSG00000168214; ENSG00000197696; ENSG00000128918; ENSG00000163235; ENSG00000131981; ENSG00000166949
Negative regulation of ossification	GO:0030279	b	5	75	40	2.29357e-05	0.00203972	ENSG00000185920; ENSG00000168214; ENSG00000166949; ENSG00000101665
Somite development	GO:0061053	b	5	84	41	2.53381e-05	0.00203972	ENSG00000185920; ENSG00000168214; ENSG00000166949; ENSG00000128918
Epidermal cell fate specification	GO:0009957	b	4	3	2	1.77282e-05	0.00216284	ENSG00000185920; ENSG00000168214
Cellular response to growth factor stimulus	GO:0071363	b	5	673	329	5.73563e-05	0.00244134	ENSG00000198807; ENSG00000101665; ENSG00000168214; ENSG00000138829; ENSG00000173376; ENSG00000138592; ENSG00000049323; ENSG00000166949
Regulation of cellular response to transforming growth factor beta stimulus	GO:1903844	b	5	124	51	6.06545e-05	0.00244134	ENSG00000101665; ENSG00000049323; ENSG00000138829; ENSG00000166949
Maintenance of protein location in extracellular region	GO:0071694	b	4	8	3	5.30415e-05	0.00301055	ENSG00000049323; ENSG00000138829
Protein localization to extracellular region	GO:0071692	b	4	9	3	5.30415e-05	0.00301055	ENSG00000049323; ENSG00000138829
Response to growth factor	GO:0070848	b	4	702	337	6.79893e-05	0.00301055	ENSG00000198807; ENSG00000101665; ENSG00000168214; ENSG00000138829; ENSG00000173376; ENSG00000138592; ENSG00000049323; ENSG00000166949
Heart morphogenesis	GO:0003007	b	4	234	107	8.26234e-05	0.00301055	ENSG00000185920; ENSG00000168214; ENSG00000128918; ENSG00000166949; ENSG00000101665
Regulation of ossification	GO:0030278	b	4	195	108	8.63684e-05	0.00301055	ENSG00000185920; ENSG00000168214; ENSG00000101665; ENSG00000138829; ENSG00000166949
Regulation of transmembrane receptor protein serine/threonine kinase signaling pathway	GO:0090092	b	5	245	110	9.425e-05	0.00303485	ENSG00000101665; ENSG00000168214; ENSG00000049323; ENSG00000138829; ENSG00000166949
Regulation of cellular response to growth factor stimulus	GO:0090287	b	4	273	127	0.000185809	0.00566717	ENSG00000101665; ENSG00000168214; ENSG00000049323; ENSG00000138829; ENSG00000166949
Negative regulation of cellular response to growth factor stimulus	GO:0090288	b	5	160	74	0.000260433	0.00605072	ENSG00000101665; ENSG00000049323; ENSG00000138829; ENSG00000166949
Extracellular regulation of signal transduction	GO:1900115	b	5	13	6	0.000263075	0.00605072	ENSG00000049323; ENSG00000138829
Animal organ development	GO:0048513	b	3	3503	1530	5.96684e-05	0.00678261	ENSG00000182511; ENSG00000142186; ENSG00000173376; ENSG00000272573; ENSG00000023330; ENSG00000185920; ENSG00000198807; ENSG00000103653; ENSG00000101665; ENSG00000168214; ENSG00000112280; ENSG00000138829; ENSG00000070501; ENSG00000131981; ENSG00000128918; ENSG00000166949; ENSG00000196557
Diencephalon development	GO:0021536	b	3	71	22	0.000104146	0.00678261	ENSG00000128918; ENSG00000168214; ENSG00000173376
Animal organ morphogenesis	GO:0009887	b	3	1023	479	0.000135652	0.00678261	ENSG00000185920; ENSG00000198807; ENSG00000101665; ENSG00000168214; ENSG00000112280; ENSG00000138829; ENSG00000128918; ENSG00000070501; ENSG00000166949
Regionalization	GO:0003002	b	3	328	134	0.000238811	0.00726258	ENSG00000136944; ENSG00000168214; ENSG00000128918; ENSG00000166949; ENSG00000185920
Somitogenesis	GO:0001756	b	3	65	29	0.000242086	0.00726258	ENSG00000128918; ENSG00000168214; ENSG00000166949
Negative regulation of cell communication	GO:0010648	b	5	1352	678	0.000392179	0.0078926	ENSG00000185920; ENSG00000103653; ENSG00000101665; ENSG00000197696; ENSG00000138829; ENSG00000198373; ENSG00000163235; ENSG00000131981; ENSG00000049323; ENSG00000166949
Negative regulation of signaling	GO:0023057	b	4	1355	680	0.00040159	0.0097694	ENSG00000185920; ENSG00000103653; ENSG00000101665; ENSG00000197696; ENSG00000138829; ENSG00000198373; ENSG00000163235; ENSG00000131981; ENSG00000049323; ENSG00000166949
Muscle tissue development	GO:0060537	b	4	352	152	0.000428193	0.0097694	ENSG00000185920; ENSG00000168214; ENSG00000128918; ENSG00000166949; ENSG00000101665
Cellular response to organic substance	GO:0071310	b	4	2602	1276	0.000440424	0.0097694	ENSG00000182511; ENSG00000185920; ENSG00000198807; ENSG00000223865; ENSG00000103653; ENSG00000101665; ENSG00000168214; ENSG00000138829; ENSG00000173376; ENSG00000128918; ENSG00000138592; ENSG00000049323; ENSG00000166949; ENSG00000196557
Spinal cord motor neuron differentiation	GO:0021522	b	5	29	9	0.000626306	0.010317	ENSG00000142186; ENSG00000185920
Transmembrane receptor protein serine/threonine kinase signaling pathway	GO:0007178	b	5	351	166	0.000640807	0.010317	ENSG00000101665; ENSG00000168214; ENSG00000049323; ENSG00000138829; ENSG00000166949
System development	GO:0048731	b	3	4796	2161	0.00044269	0.0110673	ENSG00000182511; ENSG00000142186; ENSG00000173376; ENSG00000119147; ENSG00000272573; ENSG00000023330; ENSG00000185920; ENSG00000198807; ENSG00000103653; ENSG00000101665; ENSG00000136944; ENSG00000168214; ENSG00000112280; ENSG00000138829; ENSG00000070501; ENSG00000131981; ENSG00000128918; ENSG00000166949; ENSG00000196557
Ureteric bud development	GO:0001657	b	5	86	45	0.000897056	0.0113879	ENSG00000185920; ENSG00000166949; ENSG00000101665
Positive regulation of cell differentiation	GO:0045597	b	5	969	493	0.000911823	0.0113879	ENSG00000182511; ENSG00000185920; ENSG00000101665; ENSG00000168214; ENSG00000138829; ENSG00000173376; ENSG00000131981; ENSG00000166949
Chordate embryonic development	GO:0043009	b	5	572	272	0.000919517	0.0113879	ENSG00000185920; ENSG00000136944; ENSG00000168214; ENSG00000070501; ENSG00000128918; ENSG00000166949
Mesonephros development	GO:0001823	b	5	91	47	0.00101909	0.0115015	ENSG00000185920; ENSG00000166949; ENSG00000101665
Positive regulation of cartilage development	GO:0061036	b	5	29	12	0.00113901	0.0115015	ENSG00000166949; ENSG00000101665
Negative regulation of signal transduction	GO:0009968	b	5	1255	639	0.001143	0.0115015	ENSG00000185920; ENSG00000103653; ENSG00000101665; ENSG00000138829; ENSG00000198373; ENSG00000163235; ENSG00000131981; ENSG00000049323; ENSG00000166949
Response to endogenous stimulus	GO:0009719	b	2	1597	779	0.000270446	0.0115035	ENSG00000185920; ENSG00000103653; ENSG00000101665; ENSG00000168214; ENSG00000138829; ENSG00000173376; ENSG00000128918; ENSG00000138592; ENSG00000049323; ENSG00000166949; ENSG00000196557
Multicellular organism development	GO:0007275	b	2	5363	2399	0.000572523	0.0115035	ENSG00000182511; ENSG00000142186; ENSG00000173376; ENSG00000119147; ENSG00000272573; ENSG00000023330; ENSG00000185920; ENSG00000198807; ENSG00000103653; ENSG00000101665; ENSG00000136944; ENSG00000168214; ENSG00000112280; ENSG00000138829; ENSG00000070501; ENSG00000131981; ENSG00000128918; ENSG00000163346; ENSG00000166949; ENSG00000196557
Chondrocyte proliferation	GO:0035988	b	2	19	9	0.000626306	0.0115035	ENSG00000272573; ENSG00000101665
Pattern specification process	GO:0007389	b	2	429	168	0.000676676	0.0115035	ENSG00000136944; ENSG00000168214; ENSG00000128918; ENSG00000166949; ENSG00000185920
Cellular response to stimulus	GO:0051716	b	2	7661	3328	0.000862993	0.0117367	ENSG00000172613; ENSG00000104885; ENSG00000185920; ENSG00000223865; ENSG00000128918; ENSG00000182511; ENSG00000198807; ENSG00000163235; ENSG00000131981; ENSG00000173120; ENSG00000103653; ENSG00000070501; ENSG00000049323; ENSG00000119147; ENSG00000197696; ENSG00000101665; ENSG00000168214; ENSG00000129353; ENSG00000138829; ENSG00000173376; ENSG00000198373; ENSG00000138592; ENSG00000166949; ENSG0000…
Cellular developmental process	GO:0048869	b	2	4370	1934	0.00114595	0.0129874	ENSG00000182511; ENSG00000142186; ENSG00000119147; ENSG00000272573; ENSG00000023330; ENSG00000185920; ENSG00000173376; ENSG00000103653; ENSG00000101665; ENSG00000136944; ENSG00000168214; ENSG00000138829; ENSG00000128918; ENSG00000131981; ENSG00000163346; ENSG00000166949; ENSG00000196557
Segmentation	GO:0035282	b	4	96	41	0.00068184	0.0138641	ENSG00000128918; ENSG00000168214; ENSG00000166949
Ossification	GO:0001503	b	2	388	203	0.00158168	0.0147678	ENSG00000185920; ENSG00000168214; ENSG00000101665; ENSG00000138829; ENSG00000166949
Signal transduction	GO:0007165	b	2	6210	2623	0.00197755	0.0147678	ENSG00000182511; ENSG00000172613; ENSG00000104885; ENSG00000138592; ENSG00000185920; ENSG00000173376; ENSG00000223865; ENSG00000103653; ENSG00000101665; ENSG00000197696; ENSG00000168214; ENSG00000198373; ENSG00000138829; ENSG00000070501; ENSG00000163235; ENSG00000131981; ENSG00000128918; ENSG00000049323; ENSG00000166949; ENSG00000129353
Anatomical structure development	GO:0048856	b	2	5866	2632	0.00207105	0.0147678	ENSG00000182511; ENSG00000142186; ENSG00000173376; ENSG00000119147; ENSG00000272573; ENSG00000023330; ENSG00000185920; ENSG00000198807; ENSG00000103653; ENSG00000101665; ENSG00000136944; ENSG00000168214; ENSG00000112280; ENSG00000138829; ENSG00000070501; ENSG00000131981; ENSG00000128918; ENSG00000163346; ENSG00000166949; ENSG00000196557
Cell communication	GO:0007154	b	2	6715	2852	0.00217173	0.0147678	ENSG00000182511; ENSG00000172613; ENSG00000104885; ENSG00000138592; ENSG00000185920; ENSG00000129353; ENSG00000173376; ENSG00000223865; ENSG00000103653; ENSG00000101665; ENSG00000197696; ENSG00000168214; ENSG00000198373; ENSG00000138829; ENSG00000070501; ENSG00000163235; ENSG00000131981; ENSG00000128918; ENSG00000049323; ENSG00000166949; ENSG00000196557
Pituitary gland development	GO:0021983	b	5	41	14	0.00156204	0.0147934	ENSG00000128918; ENSG00000168214
Regulation of cell adhesion	GO:0030155	b	3	713	377	0.000916252	0.0155864	ENSG00000182511; ENSG00000223865; ENSG00000103653; ENSG00000101665; ENSG00000173376; ENSG00000131981; ENSG00000166949
Cellular response to chemical stimulus	GO:0070887	b	3	3189	1542	0.000931828	0.0155864	ENSG00000182511; ENSG00000173376; ENSG00000185920; ENSG00000198807; ENSG00000223865; ENSG00000103653; ENSG00000101665; ENSG00000168214; ENSG00000138829; ENSG00000128918; ENSG00000131981; ENSG00000138592; ENSG00000049323; ENSG00000166949; ENSG00000196557
Response to organic substance	GO:0010033	b	3	3181	1560	0.00105615	0.0155864	ENSG00000182511; ENSG00000173376; ENSG00000185920; ENSG00000198807; ENSG00000223865; ENSG00000103653; ENSG00000101665; ENSG00000168214; ENSG00000138829; ENSG00000128918; ENSG00000070501; ENSG00000138592; ENSG00000049323; ENSG00000166949; ENSG00000196557
Ventral spinal cord development	GO:0021517	b	3	43	12	0.00113901	0.0155864	ENSG00000142186; ENSG00000185920
Cellular response to endogenous stimulus	GO:0071495	b	3	1336	639	0.001143	0.0155864	ENSG00000103653; ENSG00000101665; ENSG00000168214; ENSG00000138829; ENSG00000173376; ENSG00000138592; ENSG00000049323; ENSG00000166949; ENSG00000196557
Response to oxygen levels	GO:0070482	b	3	375	193	0.00126372	0.0157965	ENSG00000070501; ENSG00000168214; ENSG00000173376; ENSG00000166949; ENSG00000023330
Response to transforming growth factor beta	GO:0071559	b	3	249	115	0.00138179	0.0159437	ENSG00000101665; ENSG00000049323; ENSG00000138829; ENSG00000166949
Embryonic limb morphogenesis	GO:0030326	b	5	112	57	0.00178592	0.0159741	ENSG00000185920; ENSG00000138829; ENSG00000128918
Negative regulation of cell proliferation	GO:0008285	b	5	669	317	0.00202141	0.0171288	ENSG00000185920; ENSG00000103653; ENSG00000101665; ENSG00000168214; ENSG00000128918; ENSG00000166949
Mesonephric tubule development	GO:0072164	b	4	87	46	0.000956836	0.0179591	ENSG00000185920; ENSG00000166949; ENSG00000101665
Embryo development ending in birth or egg hatching	GO:0009792	b	4	591	280	0.00106924	0.0179801	ENSG00000185920; ENSG00000136944; ENSG00000168214; ENSG00000070501; ENSG00000128918; ENSG00000166949
Embryonic organ development	GO:0048568	b	4	414	191	0.00120632	0.0179801	ENSG00000185920; ENSG00000168214; ENSG00000128918; ENSG00000138829; ENSG00000166949
Gland development	GO:0048732	b	4	414	191	0.00120632	0.0179801	ENSG00000070501; ENSG00000168214; ENSG00000128918; ENSG00000166949; ENSG00000185920
Cellular response to transforming growth factor beta stimulus	GO:0071560	b	4	243	112	0.00125271	0.0179801	ENSG00000101665; ENSG00000049323; ENSG00000138829; ENSG00000166949
Negative regulation of biosynthetic process	GO:0009890	b	5	1618	704	0.00225619	0.0181623	ENSG00000173120; ENSG00000104885; ENSG00000185920; ENSG00000198807; ENSG00000101665; ENSG00000168214; ENSG00000198373; ENSG00000163346; ENSG00000166949
Nucleotide-sugar biosynthetic process	GO:0009226	b	5	23	18	0.00259824	0.0182501	ENSG00000178802; ENSG00000115652
Liver development	GO:0001889	b	5	138	65	0.00260445	0.0182501	ENSG00000185920; ENSG00000166949; ENSG00000128918
Regulation of osteoblast differentiation	GO:0045667	b	5	115	66	0.00272051	0.0182501	ENSG00000185920; ENSG00000138829; ENSG00000166949
Central nervous system neuron differentiation	GO:0021953	b	5	181	66	0.00272051	0.0182501	ENSG00000142186; ENSG00000185920; ENSG00000173376
Striated muscle tissue development	GO:0014706	b	5	334	140	0.00284053	0.018293	ENSG00000128918; ENSG00000168214; ENSG00000166949; ENSG00000101665
Kidney epithelium development	GO:0072073	b	5	131	69	0.00308774	0.0187528	ENSG00000185920; ENSG00000166949; ENSG00000101665
Protein modification by small protein removal	GO:0070646	b	5	308	144	0.00314489	0.0187528	ENSG00000070501; ENSG00000138592; ENSG00000166949; ENSG00000101665
Leukocyte activation	GO:0045321	b	2	1321	599	0.00316274	0.0193496	ENSG00000182511; ENSG00000223865; ENSG00000103653; ENSG00000101665; ENSG00000168214; ENSG00000129353; ENSG00000131981; ENSG00000166949
Immune system development	GO:0002520	b	2	990	474	0.00341463	0.0193496	ENSG00000182511; ENSG00000023330; ENSG00000101665; ENSG00000168214; ENSG00000070501; ENSG00000131981; ENSG00000166949
Cell differentiation	GO:0030154	b	3	4189	1825	0.00183351	0.0196447	ENSG00000182511; ENSG00000142186; ENSG00000272573; ENSG00000023330; ENSG00000185920; ENSG00000173376; ENSG00000103653; ENSG00000101665; ENSG00000136944; ENSG00000168214; ENSG00000138829; ENSG00000128918; ENSG00000131981; ENSG00000163346; ENSG00000166949; ENSG00000196557
Endocrine system development	GO:0035270	b	4	122	55	0.00161068	0.0199214	ENSG00000128918; ENSG00000168214; ENSG00000166949
Embryonic appendage morphogenesis	GO:0035113	b	4	112	57	0.00178592	0.0199214	ENSG00000185920; ENSG00000138829; ENSG00000128918
Mesenchymal cell differentiation	GO:0048762	b	4	223	124	0.00182462	0.0199214	ENSG00000128918; ENSG00000168214; ENSG00000166949; ENSG00000101665
Lymphocyte activation	GO:0046649	b	4	762	312	0.00186464	0.0199214	ENSG00000223865; ENSG00000103653; ENSG00000101665; ENSG00000168214; ENSG00000131981; ENSG00000166949
Central nervous system development	GO:0007417	b	4	978	426	0.00186566	0.0199214	ENSG00000142186; ENSG00000119147; ENSG00000185920; ENSG00000103653; ENSG00000168214; ENSG00000173376; ENSG00000128918
Chondrocyte differentiation	GO:0002062	b	4	104	58	0.00187784	0.0199214	ENSG00000166949; ENSG00000272573; ENSG00000101665
Cell differentiation in spinal cord	GO:0021515	b	4	49	16	0.0020488	0.0202913	ENSG00000142186; ENSG00000185920
T cell activation	GO:0042110	b	4	472	216	0.00207903	0.0202913	ENSG00000131981; ENSG00000223865; ENSG00000166949; ENSG00000103653; ENSG00000101665
Cardiac muscle tissue morphogenesis	GO:0055008	b	5	56	21	0.00353764	0.0203414	ENSG00000168214; ENSG00000101665
Regulation of leukocyte cell-cell adhesion	GO:1903037	b	5	318	152	0.0038193	0.0212037	ENSG00000131981; ENSG00000223865; ENSG00000103653; ENSG00000101665
Regulation of epithelial cell proliferation	GO:0050678	b	5	334	155	0.00409573	0.0219804	ENSG00000163235; ENSG00000185920; ENSG00000166949; ENSG00000128918
Positive regulation of cell adhesion	GO:0045785	b	4	421	224	0.00243715	0.0221268	ENSG00000173376; ENSG00000223865; ENSG00000166949; ENSG00000103653; ENSG00000101665
Regulation of cell communication	GO:0010646	b	4	3447	1695	0.00253355	0.0221268	ENSG00000172613; ENSG00000104885; ENSG00000185920; ENSG00000103653; ENSG00000101665; ENSG00000197696; ENSG00000168214; ENSG00000129353; ENSG00000138829; ENSG00000198373; ENSG00000163235; ENSG00000131981; ENSG00000138592; ENSG00000049323; ENSG00000166949
Ventricular septum morphogenesis	GO:0060412	b	4	35	18	0.00259824	0.0221268	ENSG00000168214; ENSG00000101665
Regulation of signal transduction	GO:0009966	b	4	3083	1523	0.00264767	0.0221268	ENSG00000172613; ENSG00000104885; ENSG00000185920; ENSG00000103653; ENSG00000101665; ENSG00000168214; ENSG00000129353; ENSG00000138829; ENSG00000198373; ENSG00000163235; ENSG00000131981; ENSG00000138592; ENSG00000049323; ENSG00000166949
Hepaticobiliary system development	GO:0061008	b	4	140	66	0.00272051	0.0221268	ENSG00000185920; ENSG00000166949; ENSG00000128918
Negative regulation of cellular process	GO:0048523	b	4	4836	2285	0.00281752	0.0221766	ENSG00000173120; ENSG00000172613; ENSG00000163346; ENSG00000104885; ENSG00000173376; ENSG00000185920; ENSG00000198807; ENSG00000103653; ENSG00000101665; ENSG00000197696; ENSG00000168214; ENSG00000198373; ENSG00000138829; ENSG00000128918; ENSG00000163235; ENSG00000131981; ENSG00000049323; ENSG00000166949
Limb morphogenesis	GO:0035108	b	4	134	68	0.00296213	0.0225862	ENSG00000185920; ENSG00000138829; ENSG00000128918
Organic cyclic compound biosynthetic process	GO:1901362	b	4	4529	2111	0.00317747	0.023494	ENSG00000173120; ENSG00000178802; ENSG00000104885; ENSG00000023330; ENSG00000185920; ENSG00000198807; ENSG00000143067; ENSG00000101665; ENSG00000136944; ENSG00000168214; ENSG00000198373; ENSG00000163235; ENSG00000070501; ENSG00000163346; ENSG00000115652; ENSG00000166949; ENSG00000196557
Anatomical structure morphogenesis	GO:0009653	b	2	2614	1259	0.00450983	0.0235899	ENSG00000182511; ENSG00000173376; ENSG00000185920; ENSG00000198807; ENSG00000101665; ENSG00000168214; ENSG00000112280; ENSG00000138829; ENSG00000128918; ENSG00000070501; ENSG00000166949; ENSG00000196557
Regulation of transforming growth factor beta production	GO:0071634	b	5	39	24	0.00461225	0.0239539	ENSG00000049323; ENSG00000166949
Anatomical structure formation involved in morphogenesis	GO:0048646	b	2	1063	513	0.0052832	0.0240502	ENSG00000185920; ENSG00000168214; ENSG00000138829; ENSG00000173376; ENSG00000128918; ENSG00000166949; ENSG00000196557
Response to chemical	GO:0042221	b	2	4693	2033	0.00583943	0.0240502	ENSG00000182511; ENSG00000138592; ENSG00000173376; ENSG00000185920; ENSG00000198807; ENSG00000223865; ENSG00000103653; ENSG00000101665; ENSG00000168214; ENSG00000138829; ENSG00000070501; ENSG00000131981; ENSG00000128918; ENSG00000049323; ENSG00000166949; ENSG00000196557
Developmental growth	GO:0048589	b	2	587	276	0.00594961	0.0240502	ENSG00000185920; ENSG00000168214; ENSG00000166949; ENSG00000272573; ENSG00000101665
Organic substance metabolic process	GO:0071704	b	2	11233	5285	0.00609876	0.0240502	ENSG00000142186; ENSG00000172613; ENSG00000104885; ENSG00000185920; ENSG00000136944; ENSG00000128918; ENSG00000182511; ENSG00000198807; ENSG00000143067; ENSG00000163235; ENSG00000131981; ENSG00000162613; ENSG00000115652; ENSG00000173120; ENSG00000188895; ENSG00000103653; ENSG00000070501; ENSG00000049323; ENSG00000178802; ENSG00000119147; ENSG00000023330; ENSG00000101665; ENSG00000168214; ENSG0000…
Epithelial cell proliferation	GO:0050673	b	2	390	177	0.00654834	0.0240502	ENSG00000163235; ENSG00000185920; ENSG00000166949; ENSG00000128918
Cell activation	GO:0001775	b	2	1477	678	0.00671992	0.0240502	ENSG00000182511; ENSG00000223865; ENSG00000103653; ENSG00000101665; ENSG00000168214; ENSG00000129353; ENSG00000131981; ENSG00000166949
Positive regulation of biomineral tissue development	GO:0070169	b	5	47	25	0.00499991	0.0248496	ENSG00000138829; ENSG00000166949
Epithelial to mesenchymal transition	GO:0001837	b	5	146	83	0.0051981	0.0248496	ENSG00000168214; ENSG00000166949; ENSG00000101665
Negative regulation of nitrogen compound metabolic process	GO:0051172	b	5	2452	1116	0.00531954	0.0248496	ENSG00000173120; ENSG00000104885; ENSG00000185920; ENSG00000198807; ENSG00000103653; ENSG00000101665; ENSG00000168214; ENSG00000198373; ENSG00000131981; ENSG00000163346; ENSG00000166949
Artery morphogenesis	GO:0048844	b	5	61	26	0.00540209	0.0248496	ENSG00000168214; ENSG00000101665
Mesenchyme development	GO:0060485	b	4	278	149	0.00355587	0.0254775	ENSG00000128918; ENSG00000168214; ENSG00000166949; ENSG00000101665
Kidney development	GO:0001822	b	4	280	151	0.00373006	0.0254775	ENSG00000185920; ENSG00000128918; ENSG00000166949; ENSG00000101665
Renal system development	GO:0072001	b	4	288	154	0.00400212	0.0254775	ENSG00000185920; ENSG00000128918; ENSG00000166949; ENSG00000101665
Negative regulation of DNA-binding transcription factor activity	GO:0043433	b	4	162	76	0.0040592	0.0254775	ENSG00000185920; ENSG00000198373; ENSG00000101665
Regulation of leukocyte activation	GO:0002694	b	4	601	254	0.00418879	0.0254775	ENSG00000182511; ENSG00000131981; ENSG00000223865; ENSG00000103653; ENSG00000101665
Heart development	GO:0007507	b	4	534	254	0.00418879	0.0254775	ENSG00000185920; ENSG00000168214; ENSG00000128918; ENSG00000166949; ENSG00000101665
Cardiac ventricle morphogenesis	GO:0003208	b	4	69	23	0.00423924	0.0254775	ENSG00000168214; ENSG00000101665
Cellular response to BMP stimulus	GO:0071773	b	4	164	78	0.00436716	0.0254775	ENSG00000168214; ENSG00000166949; ENSG00000101665
Muscle organ development	GO:0007517	b	4	359	158	0.00438547	0.0254775	ENSG00000168214; ENSG00000196557; ENSG00000166949; ENSG00000101665
Head development	GO:0060322	b	3	755	336	0.00271043	0.0261364	ENSG00000185920; ENSG00000198807; ENSG00000103653; ENSG00000168214; ENSG00000173376; ENSG00000128918
Regulation of signaling	GO:0023051	b	3	3492	1718	0.00290995	0.0261364	ENSG00000172613; ENSG00000104885; ENSG00000185920; ENSG00000103653; ENSG00000101665; ENSG00000197696; ENSG00000168214; ENSG00000129353; ENSG00000138829; ENSG00000198373; ENSG00000163235; ENSG00000131981; ENSG00000138592; ENSG00000049323; ENSG00000166949
Appendage morphogenesis	GO:0035107	b	3	134	68	0.00296213	0.0261364	ENSG00000185920; ENSG00000138829; ENSG00000128918
Anterior/posterior pattern specification	GO:0009952	b	4	203	81	0.00485515	0.0266017	ENSG00000128918; ENSG00000168214; ENSG00000166949
Mesenchyme morphogenesis	GO:0072132	b	4	52	25	0.00499991	0.0266017	ENSG00000168214; ENSG00000166949
Muscle tissue morphogenesis	GO:0060415	b	4	65	25	0.00499991	0.0266017	ENSG00000168214; ENSG00000101665
Limb development	GO:0060173	b	4	167	82	0.00502485	0.0266017	ENSG00000185920; ENSG00000138829; ENSG00000128918
Positive regulation of cellular process	GO:0048522	b	4	5443	2611	0.00516673	0.0266017	ENSG00000182511; ENSG00000129353; ENSG00000104885; ENSG00000173376; ENSG00000185920; ENSG00000198807; ENSG00000223865; ENSG00000103653; ENSG00000101665; ENSG00000136944; ENSG00000168214; ENSG00000163235; ENSG00000138829; ENSG00000128918; ENSG00000197696; ENSG00000131981; ENSG00000138592; ENSG00000166949; ENSG00000196557
Nucleotide-sugar metabolic process	GO:0009225	b	4	38	26	0.00540209	0.0266017	ENSG00000178802; ENSG00000115652
Leukocyte cell-cell adhesion	GO:0007159	b	4	354	168	0.00545116	0.0266017	ENSG00000131981; ENSG00000223865; ENSG00000103653; ENSG00000101665
Urogenital system development	GO:0001655	b	4	320	168	0.00545116	0.0266017	ENSG00000185920; ENSG00000128918; ENSG00000166949; ENSG00000101665
Heterocycle biosynthetic process	GO:0018130	b	4	4372	2039	0.00602046	0.0267523	ENSG00000173120; ENSG00000178802; ENSG00000104885; ENSG00000023330; ENSG00000185920; ENSG00000198807; ENSG00000143067; ENSG00000101665; ENSG00000136944; ENSG00000168214; ENSG00000198373; ENSG00000163235; ENSG00000070501; ENSG00000163346; ENSG00000115652; ENSG00000166949
Regulation of cell activation	GO:0050865	b	4	638	277	0.00604039	0.0267523	ENSG00000182511; ENSG00000131981; ENSG00000223865; ENSG00000103653; ENSG00000101665
Adherens junction organization	GO:0034332	b	4	150	88	0.00611843	0.0267523	ENSG00000166949; ENSG00000103653; ENSG00000101665
Aromatic compound biosynthetic process	GO:0019438	b	4	4383	2043	0.00614374	0.0267523	ENSG00000173120; ENSG00000178802; ENSG00000104885; ENSG00000023330; ENSG00000185920; ENSG00000198807; ENSG00000143067; ENSG00000101665; ENSG00000136944; ENSG00000168214; ENSG00000198373; ENSG00000163235; ENSG00000070501; ENSG00000163346; ENSG00000115652; ENSG00000166949
Enzyme linked receptor protein signaling pathway	GO:0007167	b	4	1047	529	0.00624213	0.0267523	ENSG00000182511; ENSG00000101665; ENSG00000168214; ENSG00000138829; ENSG00000163235; ENSG00000049323; ENSG00000166949
Muscle organ morphogenesis	GO:0048644	b	4	71	28	0.0062495	0.0267523	ENSG00000168214; ENSG00000101665
Positive chemotaxis	GO:0050918	b	4	68	28	0.0062495	0.0267523	ENSG00000131981; ENSG00000166949
Positive regulation of developmental process	GO:0051094	b	4	1349	673	0.00642988	0.0270498	ENSG00000182511; ENSG00000185920; ENSG00000101665; ENSG00000168214; ENSG00000138829; ENSG00000173376; ENSG00000131981; ENSG00000166949
Response to decreased oxygen levels	GO:0036293	b	4	350	177	0.00654834	0.0270813	ENSG00000168214; ENSG00000173376; ENSG00000166949; ENSG00000023330
Negative regulation of response to stimulus	GO:0048585	b	4	1624	830	0.00681387	0.0277098	ENSG00000185920; ENSG00000103653; ENSG00000101665; ENSG00000138829; ENSG00000198373; ENSG00000163235; ENSG00000131981; ENSG00000049323; ENSG00000166949
Protein modification process	GO:0036211	b	4	4208	2071	0.00706719	0.0281526	ENSG00000182511; ENSG00000173120; ENSG00000104885; ENSG00000188895; ENSG00000178802; ENSG00000142186; ENSG00000173376; ENSG00000103653; ENSG00000101665; ENSG00000198373; ENSG00000070501; ENSG00000163235; ENSG00000131981; ENSG00000138592; ENSG00000049323; ENSG00000166949
Dorsal/ventral pattern formation	GO:0009953	b	4	78	30	0.00715352	0.0281526	ENSG00000136944; ENSG00000185920
Embryo development	GO:0009790	b	3	989	474	0.00341463	0.0284552	ENSG00000185920; ENSG00000136944; ENSG00000168214; ENSG00000138829; ENSG00000128918; ENSG00000070501; ENSG00000166949
Primary metabolic process	GO:0044238	b	2	10846	5094	0.00843621	0.0286831	ENSG00000142186; ENSG00000172613; ENSG00000104885; ENSG00000185920; ENSG00000136944; ENSG00000128918; ENSG00000182511; ENSG00000198807; ENSG00000143067; ENSG00000163235; ENSG00000131981; ENSG00000115652; ENSG00000173120; ENSG00000188895; ENSG00000103653; ENSG00000070501; ENSG00000049323; ENSG00000178802; ENSG00000119147; ENSG00000023330; ENSG00000101665; ENSG00000168214; ENSG00000129353; ENSG0000…
Positive regulation of biological process	GO:0048518	b	3	6243	2960	0.00364186	0.0287515	ENSG00000182511; ENSG00000129353; ENSG00000104885; ENSG00000173376; ENSG00000185920; ENSG00000198373; ENSG00000198807; ENSG00000223865; ENSG00000103653; ENSG00000101665; ENSG00000136944; ENSG00000168214; ENSG00000163235; ENSG00000138829; ENSG00000128918; ENSG00000197696; ENSG00000131981; ENSG00000138592; ENSG00000162613; ENSG00000166949; ENSG00000196557
Cell surface receptor signaling pathway	GO:0007166	b	3	3127	1414	0.00403764	0.0297761	ENSG00000182511; ENSG00000185920; ENSG00000223865; ENSG00000103653; ENSG00000101665; ENSG00000168214; ENSG00000138829; ENSG00000198373; ENSG00000163235; ENSG00000131981; ENSG00000138592; ENSG00000049323; ENSG00000166949
Trabecula morphogenesis	GO:0061383	b	3	43	23	0.00423924	0.0297761	ENSG00000168214; ENSG00000138829
Response to BMP	GO:0071772	b	3	164	78	0.00436716	0.0297761	ENSG00000168214; ENSG00000166949; ENSG00000101665
Embryonic pattern specification	GO:0009880	b	3	66	24	0.00461225	0.0300799	ENSG00000185920; ENSG00000166949
Transforming growth factor beta production	GO:0071604	b	3	41	25	0.00499991	0.0301352	ENSG00000049323; ENSG00000166949
Appendage development	GO:0048736	b	3	167	82	0.00502485	0.0301352	ENSG00000185920; ENSG00000138829; ENSG00000128918
Response to hypoxia	GO:0001666	b	3	338	171	0.00580195	0.0301352	ENSG00000168214; ENSG00000173376; ENSG00000166949; ENSG00000023330
Macromolecule metabolic process	GO:0043170	b	3	9610	4479	0.00588488	0.0301352	ENSG00000142186; ENSG00000172613; ENSG00000104885; ENSG00000185920; ENSG00000136944; ENSG00000128918; ENSG00000182511; ENSG00000198807; ENSG00000143067; ENSG00000163235; ENSG00000131981; ENSG00000162613; ENSG00000173120; ENSG00000188895; ENSG00000103653; ENSG00000070501; ENSG00000049323; ENSG00000178802; ENSG00000119147; ENSG00000023330; ENSG00000101665; ENSG00000168214; ENSG00000173376; ENSG0000…
Cardiac septum morphogenesis	GO:0060411	b	3	62	28	0.0062495	0.0301352	ENSG00000168214; ENSG00000101665
Cell fate specification	GO:0001708	b	3	87	28	0.0062495	0.0301352	ENSG00000185920; ENSG00000168214
Face development	GO:0060324	b	3	44	28	0.0062495	0.0301352	ENSG00000128918; ENSG00000198807
Cellular macromolecule metabolic process	GO:0044260	b	3	8414	4001	0.00628087	0.0301352	ENSG00000142186; ENSG00000172613; ENSG00000104885; ENSG00000185920; ENSG00000136944; ENSG00000182511; ENSG00000198807; ENSG00000143067; ENSG00000163235; ENSG00000131981; ENSG00000173120; ENSG00000188895; ENSG00000103653; ENSG00000070501; ENSG00000049323; ENSG00000178802; ENSG00000119147; ENSG00000023330; ENSG00000101665; ENSG00000168214; ENSG00000173376; ENSG00000198373; ENSG00000138592; ENSG0000…
Regulation of response to stimulus	GO:0048583	b	3	4298	2052	0.00642885	0.0301352	ENSG00000182511; ENSG00000172613; ENSG00000104885; ENSG00000185920; ENSG00000223865; ENSG00000103653; ENSG00000101665; ENSG00000168214; ENSG00000129353; ENSG00000138829; ENSG00000198373; ENSG00000163235; ENSG00000131981; ENSG00000138592; ENSG00000049323; ENSG00000166949
Regulation of biological quality	GO:0065008	b	2	4060	1938	0.00956029	0.0309571	ENSG00000182511; ENSG00000023330; ENSG00000185920; ENSG00000103653; ENSG00000101665; ENSG00000197696; ENSG00000168214; ENSG00000198373; ENSG00000138829; ENSG00000128918; ENSG00000070501; ENSG00000138592; ENSG00000049323; ENSG00000166949; ENSG00000196557
Cellular protein modification process	GO:0006464	b	5	4208	2071	0.00706719	0.0314835	ENSG00000182511; ENSG00000173120; ENSG00000104885; ENSG00000188895; ENSG00000178802; ENSG00000142186; ENSG00000173376; ENSG00000103653; ENSG00000101665; ENSG00000198373; ENSG00000070501; ENSG00000163235; ENSG00000131981; ENSG00000138592; ENSG00000049323; ENSG00000166949
Positive regulation of cell proliferation	GO:0008284	b	5	901	412	0.00734545	0.0314835	ENSG00000104885; ENSG00000223865; ENSG00000197696; ENSG00000168214; ENSG00000163235; ENSG00000128918
Dendritic cell differentiation	GO:0097028	b	5	48	31	0.00762645	0.0314835	ENSG00000131981; ENSG00000168214
Regulation of chondrocyte differentiation	GO:0032330	b	5	49	31	0.00762645	0.0314835	ENSG00000166949; ENSG00000101665
Regulation of protein catabolic process	GO:0042176	b	5	397	187	0.00793018	0.031919	ENSG00000198373; ENSG00000138592; ENSG00000166949; ENSG00000101665
Ventricular septum development	GO:0003281	b	4	62	33	0.00861354	0.0333604	ENSG00000168214; ENSG00000101665
Endoderm development	GO:0007492	b	4	76	34	0.00912747	0.0347985	ENSG00000198807; ENSG00000166949
Cartilage development	GO:0051216	b	4	184	103	0.0094392	0.0354333	ENSG00000166949; ENSG00000272573; ENSG00000101665
Negative regulation of cellular metabolic process	GO:0031324	b	5	2619	1198	0.00909796	0.0357261	ENSG00000173120; ENSG00000104885; ENSG00000185920; ENSG00000198807; ENSG00000103653; ENSG00000101665; ENSG00000168214; ENSG00000198373; ENSG00000131981; ENSG00000163346; ENSG00000166949
Regulation of multicellular organismal process	GO:0051239	b	3	3158	1526	0.00786764	0.035762	ENSG00000182511; ENSG00000185920; ENSG00000198807; ENSG00000223865; ENSG00000103653; ENSG00000101665; ENSG00000168214; ENSG00000138829; ENSG00000173376; ENSG00000131981; ENSG00000049323; ENSG00000166949; ENSG00000196557
Tissue morphogenesis	GO:0048729	b	3	629	304	0.00888023	0.0391775	ENSG00000185920; ENSG00000168214; ENSG00000128918; ENSG00000166949; ENSG00000101665
Cellular biosynthetic process	GO:0044249	b	3	6128	2965	0.00962116	0.0412335	ENSG00000173120; ENSG00000178802; ENSG00000172613; ENSG00000104885; ENSG00000023330; ENSG00000185920; ENSG00000198807; ENSG00000143067; ENSG00000129353; ENSG00000101665; ENSG00000136944; ENSG00000168214; ENSG00000198373; ENSG00000128918; ENSG00000163235; ENSG00000070501; ENSG00000163346; ENSG00000115652; ENSG00000166949; ENSG00000196557
