## Supplemental Table 17 for "Transcriptome analysis in osteoarthritis primary tissues identifies high-confidence effector genes"

### Sheet: info
Table S17: Druggability information of colocalizing genes that are targets of drugs with at least phase II trial completed
Column names	Definition
Gene ID	Ensembl gene ID
Gene name	Gene name
ID	Drug ID
drug_name	Drug name
drug_isApproved	TRUE if drug is approved
drug_maximumClinicalTrialPhase	Maximal completed clinical trial phase
indications	Indications
approved_indications	Approved indications
actionType	Action type
mechanismOfAction	Mechanism of action
MR_direction	Direction of putative causal effect of gene expression levels on knee-related osteoarthritis identified by Mendelian randomization (MR) analysis

### Sheet: druggability
Gene ID	Gene name	ID	drug_name	drug_isApproved	drug_maximumClinicalTrialPhase	indications	approved_indications	actionType	mechanismOfAction	MR_direction
ENSG00000023330	ALAS1	CHEMBL4297760	GIVOSIRAN	TRUE	4	acute intermittent porphyria; acute hepatic porphyria; hereditary coproporphyria		RNAI INHIBITOR	5-aminolevulinate synthase mRNA RNAi inhibitor	1
ENSG00000023330	ALAS1	CHEMBL4594265	GIVOSIRAN SODIUM	TRUE	4	acute hepatic porphyria; liver disease	Acute hepatic porphyria; liver disease	RNAI INHIBITOR	5-aminolevulinate synthase mRNA RNAi inhibitor	1
ENSG00000041357	PSMA4	CHEMBL2141296	IXAZOMIB	TRUE	4	anemia, hemolytic, autoimmune; leukemia; acute lymphoblastic leukemia; waldenstrom macroglobulinemia; al amyloidosis; hematopoietic and lymphoid cell neoplasm; triple-negative breast cancer; lupus nephritis; renal cell carcinoma; plasmacytoma; hiv infection; cancer; lymphoma; neoplasm; autoimmune thrombocytopenic purpura; mantle cell lymphoma; acute myeloid leukemia; lymphoblastic lymphoma; multi…	neoplasm; cancer	INHIBITOR	26S proteasome inhibitor	-1
ENSG00000041357	PSMA4	CHEMBL325041	BORTEZOMIB	TRUE	4	intrahepatic cholangiocarcinoma; central nervous system neoplasm; urethra cancer; kidney cancer; salivary gland adenoid cystic carcinoma; lymphoma; glioblastoma multiforme; uremia; ovarian cancer; primary systemic amyloidosis; mesothelioma; neoplasm of mature b-cells; chronic lymphocytic leukemia; autoimmune thrombocytopenic purpura; lymphoproliferative syndrome; al amyloidosis; ureter cancer; ho…	neoplasm; cancer; multiple myeloma; Mantle cell lymphoma	INHIBITOR	26S proteosome inhibitor	-1
ENSG00000041357	PSMA4	CHEMBL3545432	IXAZOMIB CITRATE	TRUE	4	acute lymphoblastic leukemia; al amyloidosis; multiple myeloma; waldenstrom macroglobulinemia; acute myeloid leukemia; kaposi's sarcoma; lymphoma; cancer; plasmacytoma; breast cancer; glioblastoma multiforme; lymphoblastic lymphoma; mantle cell lymphoma; plasma cell leukemia; neoplasm	neoplasm; cancer; multiple myeloma	INHIBITOR	26S proteosome inhibitor	-1
ENSG00000041357	PSMA4	CHEMBL371405	MARIZOMIB	FALSE	3	ependymoma; glioblastoma multiforme; anaplastic ependymoma; multiple myeloma; cancer; lymphoma		INHIBITOR	20S proteosome inhibitor	-1
ENSG00000041357	PSMA4	CHEMBL451887	CARFILZOMIB	TRUE	4	mycosis fungoides; cancer; neuroendocrine carcinoma; plasma cell leukemia; sezary's disease; follicular lymphoma; prostate cancer; plasmacytoma; waldenstrom macroglobulinemia; lymphoma; neoplasm; chronic lymphocytic leukemia; unspecified peripheral t-cell lymphoma; kidney cancer; prolymphocytic leukemia; primary systemic amyloidosis; acute lymphoblastic leukemia; small cell lung carcinoma; leukem…	neoplasm; cancer; multiple myeloma	INHIBITOR	26S proteosome inhibitor	-1
ENSG00000049249	TNFRSF9	CHEMBL1743085	URELUMAB	FALSE	2	multiple myeloma; non-hodgkins lymphoma; cancer; neoplasm; melanoma; pancreatic carcinoma; neoplasm of mature b-cells; gliosarcoma; non-small cell lung carcinoma; leukemia		AGONIST	Tumor necrosis factor receptor superfamily member 9 agonist	1
ENSG00000049249	TNFRSF9	CHEMBL3707324	UTOMILUMAB	FALSE	3	diffuse large b-cell lymphoma; neoplasm; follicular lymphoma; cancer; ovarian carcinoma; neoplasm of mature b-cells; colorectal adenocarcinoma; metastatic prostate cancer; breast carcinoma; breast cancer		AGONIST	Tumor necrosis factor receptor superfamily member 9 agonist	1
ENSG00000101665	SMAD7	CHEMBL3707383	MONGERSEN SODIUM	FALSE	3	ulcerative colitis; crohn's disease		ANTISENSE INHIBITOR	SMAD-7 mRNA antisense inhibitor	1
ENSG00000102882	MAPK3	CHEMBL3590106	ULIXERTINIB	FALSE	2	acute myeloid leukemia; neoplasm; pancreatic carcinoma; myelodysplastic syndrome		INHIBITOR,INHIBITOR	MAP kinase ERK1 inhibitor,MAP kinase ERK2 inhibitor	-1
ENSG00000102882	MAPK3	CHEMBL4650285	TEMUTERKIB	FALSE	2	pancreatic carcinoma; acute myeloid leukemia; cancer; glioblastoma multiforme; pancreatic ductal adenocarcinoma		INHIBITOR	Mitogen-activated protein kinase; ERK1/ERK2 inhibitor	-1
ENSG00000111816	FRK	CHEMBL1421	DASATINIB	TRUE	4	idiopathic pulmonary fibrosis; hairy cell leukemia; chronic myelogenous leukemia; angioimmunoblastic t-cell lymphoma; chronic kidney disease; gastrointestinal stromal tumor; t-cell large granular lymphocyte leukemia; malt lymphoma; mesothelioma; extranodal nasal nk/t cell lymphoma; mantle cell lymphoma; polycythemia vera; pineoblastoma; alzheimer disease; follicular lymphoma; malignant pleural me…	neoplasm; lymphoblastic lymphoma; childhood cancer; chronic myelogenous leukemia; acute lymphoblastic leukemia; cancer; childhood acute lymphoblastic leukemia	INHIBITOR,INHIBITOR,INHIBITOR,INHIBITOR,INHIBITOR,INHIBITOR	Platelet-derived growth factor receptor beta inhibitor,Stem cell growth factor receptor inhibitor,Tyrosine-protein kinase ABL inhibitor,Bcr/Abl fusion protein,SRC inhibitor,Ephrin type-A receptor 2 inhibitor	1
ENSG00000111816	FRK	CHEMBL1946170	REGORAFENIB	TRUE	4	malignant colon neoplasm; liposarcoma; acute myeloid leukemia; neoplasm; bile duct carcinoma; sarcoma; esophageal cancer; colorectal neoplasm; colorectal adenocarcinoma; osteosarcoma; carcinoma; melanoma; ovarian neoplasm; colon adenocarcinoma; fallopian tube cancer; hepatocellular carcinoma; small cell lung carcinoma; ovarian cancer; rectum cancer; cancer; renal cell carcinoma; glioblastoma mult…	neoplasm; colorectal adenocarcinoma; cancer; colorectal neoplasm; colorectal cancer; colorectal carcinoma	INHIBITOR,INHIBITOR,INHIBITOR,INHIBITOR,INHIBITOR,INHIBITOR,INHIBITOR,INHIBITOR,INHIBITOR,INHIBITOR,INHIBITOR,INHIBITOR,INHIBITOR,INHIBITOR,INHIBITOR	Tyrosine-protein kinase receptor RET inhibitor,Vascular endothelial growth factor receptor inhibitor,Fibroblast growth factor receptor 2 inhibitor,Ephrin type-A receptor 2,Tyrosine-protein kinase TIE-2 inhibitor,MAP kinase p38 beta inhibitor,Serine/threonine-protein kinase RAF inhibitor,Tyrosine-protein kinase FRK inhibitor,Platelet-derived growth factor receptor inhibitor,Stem cell growth factor…	1
ENSG00000111816	FRK	CHEMBL1980297	ILORASERTIB	FALSE	2	cancer; neoplasm		INHIBITOR,INHIBITOR,INHIBITOR,INHIBITOR	Platelet-derived growth factor receptor inhibitor,Serine/threonine-protein kinase Aurora inhibitor,SRC inhibitor,Vascular endothelial growth factor receptor inhibitor	1
ENSG00000111816	FRK	CHEMBL403989	TG100-801	FALSE	2	macular degeneration; diabetic retinopathy; wet macular degeneration		INHIBITOR,INHIBITOR,INHIBITOR,INHIBITOR,INHIBITOR,INHIBITOR,INHIBITOR	Platelet-derived growth factor receptor beta inhibitor,Fibroblast growth factor receptor 2 inhibitor,Ephrin type-B receptor 4 inhibitor,Fibroblast growth factor receptor 1 inhibitor,SRC inhibitor,Vascular endothelial growth factor receptor 2 inhibitor,Vascular endothelial growth factor receptor 1 inhibitor	1
ENSG00000111816	FRK	CHEMBL52885	ENMD-981693	FALSE	2	colorectal carcinoma; non-small cell lung carcinoma; pancreatic carcinoma; breast cancer; cancer; neoplasm		INHIBITOR,INHIBITOR,INHIBITOR,INHIBITOR,INHIBITOR,INHIBITOR	Platelet-derived growth factor receptor inhibitor,Vascular endothelial growth factor receptor 2 inhibitor,Serine/threonine-protein kinase Aurora-A inhibitor,SRC inhibitor,Fibroblast growth factor receptor inhibitor,Tyrosine-protein kinase receptor FLT3 inhibitor	1
ENSG00000113578	FGF1	CHEMBL265502	SURAMIN	FALSE	3	prostate cancer; renal cell carcinoma; breast cancer; trypanosomiasis; adrenal cortex carcinoma; non-small cell lung carcinoma; acute kidney injury; prostate adenocarcinoma; urinary bladder cancer; leishmaniasis; hand, foot and mouth disease; non-small cell lung carcinoma; autism spectrum disorder; multiple myeloma; central nervous system neoplasm; colorectal carcinoma		INHIBITOR	Acidic fibroblast growth factor inhibitor
ENSG00000113578	FGF1	CHEMBL413376	SURAMIN HEXASODIUM	FALSE	3	prostate cancer; renal cell carcinoma; breast cancer; trypanosomiasis; adrenal cortex carcinoma; acute kidney injury; prostate adenocarcinoma; urinary bladder cancer; leishmaniasis; hand, foot and mouth disease; non-small cell lung carcinoma; autism spectrum disorder; multiple myeloma; central nervous system neoplasm; colorectal carcinoma		INHIBITOR	Acidic fibroblast growth factor inhibitor
ENSG00000113578	FGF1	CHEMBL4297163	MUPARFOSTAT	FALSE	3	non-small cell lung carcinoma; lung cancer; cutaneous melanoma; melanoma; hepatocellular carcinoma; prostate cancer		INHIBITOR,INHIBITOR,INHIBITOR,INHIBITOR	Vascular endothelial growth factor A inhibitor,Heparanase inhibitor,Acidic fibroblast growth factor inhibitor,Basic fibroblast growth factor inhibitor
ENSG00000113578	FGF1	CHEMBL4297578	PEGBELFERMIN	FALSE	2	non-alcoholic steatohepatitis; type 2 diabetes mellitus; non-alcoholic fatty liver disease		AGONIST	FGF1/KLB agonist
ENSG00000113578	FGF1	CHEMBL4297909	FAZPILODEMAB	FALSE	2	insulin resistance; non-alcoholic fatty liver disease		AGONIST	FGF1/KLB agonist
ENSG00000113578	FGF1	CHEMBL4298055	ALDAFERMIN	FALSE	2	non-alcoholic steatohepatitis; sclerosing cholangitis; diabetes mellitus; constipation; kidney disease; primary biliary cirrhosis; liver disease		ACTIVATOR,ACTIVATOR	FGFR4-KLB activator,FGF1/KLB activator
ENSG00000117461	PIK3R3	CHEMBL1234354	PF-04691502	FALSE	2	breast neoplasm; breast cancer; cancer		INHIBITOR,INHIBITOR	Serine/threonine-protein kinase mTOR inhibitor,PI3-kinase class I inhibitor	1
ENSG00000117461	PIK3R3	CHEMBL1879463	DACTOLISIB	FALSE	3	neoplasm; cancer; breast cancer; covid-19; prostate cancer; pancreatic neuroendocrine tumor; infection; kidney cancer; endometrial cancer; transitional cell carcinoma		INHIBITOR,INHIBITOR	PI3-kinase class I inhibitor,Serine/threonine-protein kinase mTOR inhibitor	1
ENSG00000117461	PIK3R3	CHEMBL1922094	APITOLISIB	FALSE	2	cancer; prostate cancer; non-hodgkins lymphoma; breast cancer; renal cell carcinoma; endometrial carcinoma		INHIBITOR,INHIBITOR	Serine/threonine-protein kinase mTOR inhibitor,PI3-kinase class I inhibitor	1
ENSG00000117461	PIK3R3	CHEMBL2017974	BUPARLISIB	FALSE	3	thymoma; myelofibrosis; glioblastoma multiforme; diffuse large b-cell lymphoma; leukemia; small cell lung carcinoma; chronic lymphocytic leukemia; non-small cell lung carcinoma; follicular lymphoma; lung cancer; gastrointestinal stromal tumor; esophageal cancer; breast cancer; head and neck malignant neoplasia; thyroid cancer; liver disease; mantle cell lymphoma; kidney disease; colorectal carcin…		INHIBITOR	PI3-kinase class I inhibitor	1
ENSG00000117461	PIK3R3	CHEMBL2165191	AZD-6482	FALSE	2	ischemic stroke		INHIBITOR	PI3-kinase class I inhibitor	1
ENSG00000117461	PIK3R3	CHEMBL2326966	SF-1126	FALSE	2	head and neck squamous cell carcinoma; hepatocellular carcinoma; cancer; neuroblastoma		INHIBITOR,INHIBITOR	PI3-kinase class I inhibitor,Serine/threonine-protein kinase mTOR inhibitor	1
ENSG00000117461	PIK3R3	CHEMBL2387080	TASELISIB	FALSE	3	lung cancer; squamous cell lung carcinoma; breast carcinoma; non-hodgkins lymphoma; breast cancer; multiple myeloma		INHIBITOR	PI3-kinase class I inhibitor	1
ENSG00000117461	PIK3R3	CHEMBL3218578	BGT-226	FALSE	2	cowden disease; breast cancer; cancer		INHIBITOR,INHIBITOR	Serine/threonine-protein kinase mTOR inhibitor,PI3-kinase class I inhibitor	1
ENSG00000117461	PIK3R3	CHEMBL3360203	PILARALISIB	FALSE	2	lymphoma; glioblastoma multiforme; endometrial neoplasm; non-small cell lung carcinoma; endometrial cancer; neoplasm; cancer; breast cancer		INHIBITOR	PI3-kinase class I inhibitor	1
ENSG00000117461	PIK3R3	CHEMBL3545096	BGT-226	FALSE	2	cowden disease; cancer; breast cancer		INHIBITOR,INHIBITOR	Serine/threonine-protein kinase mTOR inhibitor,PI3-kinase class I inhibitor	1
ENSG00000117461	PIK3R3	CHEMBL3545366	VOXTALISIB	FALSE	2	non-small cell lung carcinoma; breast cancer; mixed glioma; melanoma; lymphoma; chronic lymphocytic leukemia; neoplasm; mantle cell lymphoma; colorectal carcinoma; glioblastoma multiforme; cancer; ovarian cancer		INHIBITOR,INHIBITOR	PI3-kinase class I inhibitor,Serine/threonine-protein kinase mTOR inhibitor	1
ENSG00000117461	PIK3R3	CHEMBL3813842	PAXALISIB	FALSE	2	glioblastoma multiforme; central nervous system neoplasm; breast cancer		INHIBITOR	PI3-kinase class I inhibitor	1
ENSG00000117461	PIK3R3	CHEMBL411907	SONOLISIB	FALSE	2	cancer; neoplasm; prostate cancer; glioblastoma multiforme		INHIBITOR	PI3-kinase class I inhibitor	1
ENSG00000117461	PIK3R3	CHEMBL4297181	SAMOTOLISIB	FALSE	2	pancreatic ductal adenocarcinoma; breast neoplasm; prostate cancer; endometrial cancer; non-hodgkins lymphoma; metastasis; colorectal neoplasm; breast cancer; mesothelioma; neoplasm; non-small cell lung carcinoma		INHIBITOR,INHIBITOR	Serine/threonine-protein kinase mTOR inhibitor,PI3-kinase class I inhibitor	1
ENSG00000117461	PIK3R3	CHEMBL521851	PICTILISIB	FALSE	2	breast cancer; cancer; non-hodgkins lymphoma; non-small cell lung carcinoma; neoplasm		INHIBITOR	PI3-kinase class I inhibitor	1
ENSG00000117461	PIK3R3	CHEMBL586702	ZSTK-474	FALSE	2	neoplasm		INHIBITOR	PI3-kinase class I inhibitor	1
ENSG00000117461	PIK3R3	CHEMBL592445	GEDATOLISIB	FALSE	3	myelodysplastic syndrome; cancer; triple-negative breast cancer; endometrial neoplasm; non-small cell lung carcinoma; acute myeloid leukemia; breast cancer; neoplasm		INHIBITOR,INHIBITOR	Serine/threonine-protein kinase mTOR inhibitor,PI3-kinase class I inhibitor	1
ENSG00000131981	LGALS3	CHEMBL4297442	OLITIGALTIN	FALSE	2	idiopathic pulmonary fibrosis; covid-19		INHIBITOR	Galectin-3 inhibitor	1
ENSG00000131981	LGALS3	CHEMBL4297577	BELAPECTIN	FALSE	2	non-alcoholic fatty liver disease; melanoma; non-alcoholic steatohepatitis; liver disease; metastatic melanoma; portal hypertension; psoriasis		INHIBITOR	Galectin-3 inhibitor	1
ENSG00000131981	LGALS3	CHEMBL4297960	DAVANAT	FALSE	2	colorectal carcinoma; metastatic melanoma		INHIBITOR,INHIBITOR	Galectin-3 inhibitor,Galectin-1 inhibitor	1
ENSG00000162009	SSTR5	CHEMBL1200480	OCTREOTIDE ACETATE	TRUE	4	kidney failure; carcinoid syndrome; prader-willi syndrome; neuroendocrine neoplasm; enteritis; metastasis; neoplasm; constipation; intestinal obstruction; diabetic retinopathy; pituitary tumor; thymus neoplasm; diarrhea; carcinoid tumor; acromegaly; obesity; breast cancer; prostate cancer; liver cancer; familial hyperinsulinism; lymphoma	neoplasm; acromegaly; carcinoid tumor; metastasis	AGONIST	Somatostatin receptor agonist	-1
ENSG00000162009	SSTR5	CHEMBL1201184	LANREOTIDE ACETATE	TRUE	4	digestive system neuroendocrine neoplasm; acromegaly; carcinoid syndrome	acromegaly; carcinoid syndrome	AGONIST,AGONIST	Somatostatin receptor 5 agonist,Somatostatin receptor 2 agonist	-1
ENSG00000162009	SSTR5	CHEMBL1201185	LANREOTIDE	TRUE	4	acromegaly; carcinoid tumor; neuroendocrine neoplasm; acromegaly; hepatocellular carcinoma; carcinoid syndrome; diarrhea; digestive system neuroendocrine neoplasm; graves ophthalmopathy; merkel cell skin cancer; carcinoid heart disease; dumping syndrome; peptic esophagitis; carcinoid syndrome; intestinal disease; pituitary gland adenoma; prostate cancer; autosomal dominant polycystic kidney disea…	acromegaly; carcinoid syndrome	AGONIST,AGONIST	Somatostatin receptor 5 agonist,Somatostatin receptor 2 agonist	-1
ENSG00000162009	SSTR5	CHEMBL1680	OCTREOTIDE	TRUE	4	infection; hepatocellular carcinoma; carcinoid syndrome; migraine disorder; autosomal dominant polycystic kidney disease; intestinal obstruction; idiopathic pulmonary fibrosis; carcinoid syndrome; digestive system neuroendocrine neoplasm; orthostatic hypotension; pituitary tumor; pancreatic neuroendocrine tumor; hereditary hemorrhagic telangiectasia; neoplasm; thymus neoplasm; diarrhea; islet cel…	neoplasm; acromegaly; carcinoid tumor; metastasis	AGONIST	Somatostatin receptor agonist	-1
ENSG00000162009	SSTR5	CHEMBL1823872	SOMATOSTATIN	FALSE	3	type 1 diabetes mellitus; gallbladder neoplasm; hepatic failure; portal hypertension; peptic ulcer; autosomal dominant polycystic kidney disease; pancreatic neuroendocrine tumor; acute pancreatitis; carcinoid tumor; hepatocellular carcinoma; hypoglycemia; prostate adenocarcinoma		AGONIST	Somatostatin receptor agonist	-1
ENSG00000162009	SSTR5	CHEMBL2103975	VAPREOTIDE	FALSE	3	post-operative sign or symptom		AGONIST,AGONIST,AGONIST	Somatostatin receptor 5 agonist,Somatostatin receptor 2 agonist,Somatostatin receptor 3 agonist	-1
ENSG00000162009	SSTR5	CHEMBL3039583	PASIREOTIDE	TRUE	4	meningioma; hepatocellular carcinoma; cancer; pain; multiple myeloma; acromegaly; islet cell tumor; carcinoid tumor; prostate adenocarcinoma; hyperglycemia; breast ductal carcinoma in situ; lymphoid neoplasm; merkel cell skin cancer; pituitary-dependent cushing's disease; thymoma; post-operative sign or symptom; digestive system neoplasm; neuroendocrine neoplasm; small cell lung carcinoma; thyroi…	acromegaly	AGONIST,AGONIST,AGONIST,AGONIST,AGONIST,AGONIST,AGONIST,AGONIST	Somatostatin receptor 3 agonist,Somatostatin receptor 3 agonist,Somatostatin receptor 5 agonist,Somatostatin receptor 5 agonist,Somatostatin receptor 1 agonist,Somatostatin receptor 2 agonist,Somatostatin receptor 1 agonist,Somatostatin receptor 2 agonist	-1
ENSG00000162009	SSTR5	CHEMBL3039588	PASIREOTIDE DIASPARTATE	TRUE	4			AGONIST,AGONIST,AGONIST,AGONIST	Somatostatin receptor 3 agonist,Somatostatin receptor 5 agonist,Somatostatin receptor 2 agonist,Somatostatin receptor 1 agonist	-1
ENSG00000162009	SSTR5	CHEMBL3545188	PASIREOTIDE PAMOATE	TRUE	4	acromegaly	acromegaly	AGONIST,AGONIST,AGONIST,AGONIST	Somatostatin receptor 3 agonist,Somatostatin receptor 5 agonist,Somatostatin receptor 1 agonist,Somatostatin receptor 2 agonist	-1
ENSG00000162009	SSTR5	CHEMBL3989911	VELDOREOTIDE	FALSE	2	acromegaly		AGONIST,AGONIST,AGONIST	Somatostatin receptor 2 agonist,Somatostatin receptor 4 agonist,Somatostatin receptor 5 agonist	-1
ENSG00000162009	SSTR5	CHEMBL3989924	LUTETIUM DOTATATE LU-177	TRUE	4	neuroendocrine carcinoma; breast carcinoma; grade iii meningioma; neuroendocrine neoplasm; neuroblastoma; meningioma; digestive system neuroendocrine neoplasm; pancreatic neuroendocrine tumor; pancreatic endocrine carcinoma	neuroendocrine neoplasm; pancreatic neuroendocrine tumor	BINDING AGENT	Somatostatin receptor binding agent	-1
ENSG00000162009	SSTR5	CHEMBL3991432	LUTETIUM DOTATATE	TRUE	4	neuroendocrine carcinoma; breast carcinoma; grade iii meningioma; neuroendocrine neoplasm; neuroblastoma; meningioma; digestive system neuroendocrine neoplasm; pancreatic endocrine carcinoma; pancreatic neuroendocrine tumor	neuroendocrine neoplasm; pancreatic neuroendocrine tumor	BINDING AGENT	Somatostatin receptor binding agent	-1
ENSG00000162009	SSTR5	CHEMBL4650342	ONZIGOLIDE	FALSE	2	pituitary gland adenoma		AGONIST,AGONIST,AGONIST	Somatostatin receptor 5 agonist,Dopamine D2 receptor agonist,Somatostatin receptor 2 agonist	-1
ENSG00000163235	TGFA	CHEMBL4594573	FEPIXNEBART	FALSE	2	diabetic nephropathy; low back pain; neuropathic pain; osteoarthritis		INHIBITOR,INHIBITOR	Protransforming growth factor alpha inhibitor,Proepiregulin inhibitor	-1
ENSG00000169684	CHRNA5	CHEMBL127071	POZANICLINE	FALSE	2	nicotine dependence; attention deficit hyperactivity disorder; alzheimer disease		PARTIAL AGONIST,PARTIAL AGONIST	Nicotinic acetylcholine receptor alpha4/beta2/alpha5 partial agonist,Neuronal acetylcholine receptor; alpha6/beta2 partial agonist	1
ENSG00000171303	KCNK3	CHEMBL1200694	SEVOFLURANE	TRUE	4	delirium; cancer; brain aneurysm; morbid obesity; subarachnoid hemorrhage; alcohol-related disorders; respiratory failure; congenital heart disease; fluoride poisoning; recurrent tonsillitis; back pain; chronic kidney disease; obesity; pain; ischemia reperfusion injury; breast cancer; esophageal cancer; heart disease; post-operative sign or symptom; acute kidney injury; covid-19; coronary artery …		OPENER,OPENER,POSITIVE MODULATOR,OPENER,POSITIVE ALLOSTERIC MODULATOR,OPENER,OPENER	Potassium channel subfamily K member 2 opener,Potassium channel subfamily K member 9 opener,Glycine receptor (alpha-1/beta) positive modulator,Potassium channel subfamily K member 3 opener,GABA-A receptor; anion channel positive allosteric modulator,Potassium channel subfamily K member 10 opener,Potassium channel subfamily K member 18 opener	-1
ENSG00000171303	KCNK3	CHEMBL1200733	DESFLURANE	TRUE	4	post-operative sign or symptom; kidney failure		OPENER,OPENER,OPENER,POSITIVE ALLOSTERIC MODULATOR,OPENER,POSITIVE MODULATOR,OPENER	Potassium channel subfamily K member 9 opener,Potassium channel subfamily K member 2 opener,Potassium channel subfamily K member 18 opener,GABA-A receptor; anion channel positive allosteric modulator,Potassium channel subfamily K member 10 opener,Glycine receptor (alpha-1/beta) positive modulator,Potassium channel subfamily K member 3 opener	-1
ENSG00000171303	KCNK3	CHEMBL1256	ISOFLURANE	TRUE	4	opioid dependence; inguinal hernia; respiratory failure; covid-19; subarachnoid hemorrhage; heart disease		OPENER,OPENER,POSITIVE ALLOSTERIC MODULATOR,OPENER,POSITIVE MODULATOR,OPENER,OPENER	Potassium channel subfamily K member 10 opener,Potassium channel subfamily K member 9 opener,GABA-A receptor; anion channel positive allosteric modulator,Potassium channel subfamily K member 3 opener,Glycine receptor (alpha-1/beta) positive modulator,Potassium channel subfamily K member 2 opener,Potassium channel subfamily K member 18 opener	-1
ENSG00000171303	KCNK3	CHEMBL1257	ENFLURANE	TRUE	4			OPENER,POSITIVE MODULATOR,OPENER,OPENER,POSITIVE MODULATOR,OPENER,OPENER	Potassium channel subfamily K member 2 opener,Glycine receptor (alpha-1/beta) positive modulator,Potassium channel subfamily K member 18 opener,Potassium channel subfamily K member 9 opener,GABA-A receptor; anion channel positive modulator,Potassium channel subfamily K member 3 opener,Potassium channel subfamily K member 10 opener	-1
ENSG00000171303	KCNK3	CHEMBL1754	DOXAPRAM	TRUE	4	respiratory system disease; panic disorder; lung disease	respiratory system disease; lung disease	BLOCKER,BLOCKER	Potassium channel subfamily K member 3 blocker,Potassium channel subfamily K member 9 blocker	-1
ENSG00000171303	KCNK3	CHEMBL3989519	DOXAPRAM HYDROCHLORIDE	TRUE	4	panic disorder; lung disease	lung disease	BLOCKER,BLOCKER	Potassium channel subfamily K member 3 blocker,Potassium channel subfamily K member 9 blocker	-1
ENSG00000171303	KCNK3	CHEMBL931	HALOTHANE	TRUE	4			OPENER,OPENER,OPENER,OPENER,OPENER,POSITIVE MODULATOR,POSITIVE ALLOSTERIC MODULATOR	Potassium channel subfamily K member 9 opener,Potassium channel subfamily K member 2 opener,Potassium channel subfamily K member 10 opener,Potassium channel subfamily K member 3 opener,Potassium channel subfamily K member 18 opener,Glycine receptor (alpha-1/beta) positive modulator,GABA-A receptor; anion channel positive allosteric modulator	-1
ENSG00000196557	CACNA1H	CHEMBL1008	BEPRIDIL	TRUE	4	cardiovascular disease	cardiovascular disease	BLOCKER	Voltage-gated calcium channel blocker	-1
ENSG00000196557	CACNA1H	CHEMBL1059	PREGABALIN	TRUE	4	nausea; opioid dependence; migraine disorder; bilateral tonic-clonic seizure; complex partial epilepsy; diabetes mellitus; alcohol dependence; mononeuropathy; pregnancy; dry eye syndrome; chronic pain; generalized anxiety disorder; chronic pancreatitis; cough; dementia; essential tremor; intervertebral disc degeneration; complex regional pain syndrome; bone fracture; seizure; muscle cramp; neural…	neuropathic pain; epilepsy; Focal-onset seizure; fibromyalgia; neuralgia; Spinal cord injury; Seizure	MODULATOR	Voltage-gated calcium channel modulator	-1
ENSG00000196557	CACNA1H	CHEMBL1100	PARAMETHADIONE	TRUE	4	epilepsy	epilepsy	BLOCKER	Voltage-gated T-type calcium channel blocker	-1
ENSG00000196557	CACNA1H	CHEMBL1200382	BEPRIDIL HYDROCHLORIDE	TRUE	4			BLOCKER	Voltage-gated calcium channel blocker	-1
ENSG00000196557	CACNA1H	CHEMBL1534525	MIBEFRADIL DIHYDROCHLORIDE	TRUE	4			BLOCKER	Voltage-gated T-type calcium channel blocker	-1
ENSG00000196557	CACNA1H	CHEMBL1628502	GABAPENTIN ENACARBIL	TRUE	4	kidney disease; neuralgia; diabetic neuropathy; alcohol dependence; epilepsy; restless legs syndrome; migraine disorder	epilepsy; neuralgia; restless legs syndrome	MODULATOR	Voltage-gated calcium channel modulator	-1
ENSG00000196557	CACNA1H	CHEMBL1684950	SUVECALTAMIDE	FALSE	2	schizophrenia; epilepsy; essential tremor		MODULATOR	Voltage-gated T-type calcium channel modulator	-1
ENSG00000196557	CACNA1H	CHEMBL2103836	IMAGABALIN	FALSE	3	generalized anxiety disorder; renal insufficiency; anxiety		MODULATOR	Voltage-gated calcium channel modulator	-1
ENSG00000196557	CACNA1H	CHEMBL3590674	ABT-639	FALSE	2	neuropathic pain		BLOCKER	Voltage-gated T-type calcium channel alpha-1H subunit blocker	-1
ENSG00000196557	CACNA1H	CHEMBL363295	TERODILINE	TRUE	4	urinary incontinence; polyuria	Urinary incontinence; Polyuria	ANTAGONIST,BLOCKER	Muscarinic acetylcholine receptor antagonist,Voltage-gated calcium channel blocker	-1
ENSG00000196557	CACNA1H	CHEMBL404849	SULOCTIDIL	TRUE	4	cardiovascular disease	cardiovascular disease	BLOCKER	Voltage-gated calcium channel blocker	-1
ENSG00000196557	CACNA1H	CHEMBL4217292	APINOCALTAMIDE	FALSE	2	photosensitive epilepsy		BLOCKER	Voltage-gated T-type calcium channel blocker	-1
ENSG00000196557	CACNA1H	CHEMBL45816	MIBEFRADIL	TRUE	4	glioblastoma multiforme; central nervous system neoplasm; cardiovascular disease	cardiovascular disease	BLOCKER	Voltage-gated T-type calcium channel blocker	-1
ENSG00000196557	CACNA1H	CHEMBL473159	PHLOROGLUCINOL	TRUE	4	gastrointestinal disease	gastrointestinal disease	BLOCKER	Voltage-gated calcium channel blocker	-1
ENSG00000196557	CACNA1H	CHEMBL539770	TERODILINE HYDROCHLORIDE	TRUE	4			ANTAGONIST,BLOCKER	Muscarinic acetylcholine receptor antagonist,Voltage-gated calcium channel blocker	-1
ENSG00000196557	CACNA1H	CHEMBL593430	ATAGABALIN	FALSE	2	insomnia		MODULATOR	Voltage-gated calcium channel modulator	-1
ENSG00000196557	CACNA1H	CHEMBL695	TRIMETHADIONE	TRUE	4	epilepsy	epilepsy	BLOCKER	Voltage-gated T-type calcium channel blocker	-1
ENSG00000196557	CACNA1H	CHEMBL696	ETHOSUXIMIDE	TRUE	4	epilepsy; depressive disorder; complex regional pain syndrome; seizure; irritable bowel syndrome; neuropathic pain; migraine disorder; childhood absence epilepsy	epilepsy	BLOCKER	Voltage-gated T-type calcium channel blocker	-1
ENSG00000196557	CACNA1H	CHEMBL697	METHSUXIMIDE	TRUE	4	seizure; epilepsy	epilepsy; Seizure	BLOCKER	Voltage-gated T-type calcium channel blocker	-1
ENSG00000196557	CACNA1H	CHEMBL797	PHENSUXIMIDE	TRUE	4	epilepsy	epilepsy	BLOCKER	Voltage-gated T-type calcium channel blocker	-1
ENSG00000196557	CACNA1H	CHEMBL940	GABAPENTIN	TRUE	4	fibromyalgia; cicatricial alopecia; pruritus; reproductive system disease; postherpetic neuralgia; sickle cell anemia; low back pain; vomiting; autism spectrum disorder; cannabis dependence; premature birth; cirrhosis of liver; anxiety; oropharynx cancer; depressive disorder; alcohol withdrawal; neuropathic pain; injury; chronic pain; opioid dependence; seizure; post-operative sign or symptom; dr…	neuralgia; epilepsy; postherpetic neuralgia; Seizure; restless legs syndrome	MODULATOR	Voltage-gated calcium channel modulator	-1
